# Divergent patterns of genetic overlap between severe mental disorders and metabolic markers

**DOI:** 10.1101/2024.11.04.24316693

**Authors:** Dennis van der Meer, Alexey A. Shadrin, Sara E. Stinson, Elise Koch, Jaroslav Rokicki, Zillur Rahman, Jacob Bergstedt, Aigar Ottas, Ida E. Sønderby, Linn Rødevand, Julian Fuhrer, Daniel S. Quintana, Anders M. Dale, Kevin S. O’Connell, Srdjan Djurovic, Kelli Lehto, Maris Alver, Lili Milani, Ole A. Andreassen

## Abstract

**Background:** Bipolar disorder (BIP), major depressive disorder (MDD) and schizophrenia (SCZ) are severe mental disorders (SMDs), each associated with poor cardiometabolic health. Mapping the genetic relationships of these highly heritable disorders with blood markers of metabolic activity may uncover biological pathways underlying this important shared clinical feature.

**Methods:** We charted global genetic overlap of the three SMDs, type 2 diabetes (T2D), coronary artery disease (CAD), and body mass index (BMI) with 249 circulating metabolic markers through linkage disequilibrium score regression and bivariate Gaussian mixture modeling. We estimated causal relationships, functionally annotated shared genetic variants, and investigated enrichment across diverse brain and body tissues.

**Results:** All three SMDs had extensive overlap with the metabolic markers. The pattern of genetic correlations was highly similar between MDD, T2D, CAD, and BMI (Spearman’s correlation rs>.93), opposite in direction to the pattern found for SCZ and BIP (MDD-BIP rs=-.74; MDD-SCZ rs=-.83). The metabolic markers had widespread, robust causal effects on the SMDs and cardiometabolic traits. We mapped 1056 genes shared between the individual SMDs and the metabolic markers to disorder-specific processes related to metabolic activity, mitochondrial function, and synaptic processes. These genes were most prominently expressed throughout the brain, heart and liver.

**Discussion:** SMDs have strong associations with metabolic markers, whereby MDD has a distinctly different genetic relationship than BIP and SCZ. Our findings suggest that metabolic pathways are involved in the development of SMDs and can play a central role in disentangling disorder-specific etiologies. Our “metabolic psychiatry” approach has high potential to guide the development of targeted interventions.

---

Bipolar disorder (BIP), major depressive disorder (MDD), and schizophrenia (SCZ) are severe mental disorders (SMDs) with shared etiology and overlapping clinical features.^1^ These disorders are also associatied with higher rates of cardiometabolic diseases such as type 2 diabetes (T2D) and coronary artery disease (CAD), which significantly impact clinical outcomes, quality of life and life expectancy.^2^ Further, dyslipidemia and weight gain are common adverse side effects of psychotropic medication,^3^ which are linked to treatment response and non-adherence.^4,5^ SMDs and cardiometabolic diseases rank first and second in the global burden of disease.^6^ Thus, uncovering their shared determinants may be highly impactful for improving public health globally.

Metabolic processes produce sets of metabolites that may act as fingerprints, capturing their activity. Medication-naïve individuals with SCZ as well as their siblings have abnormal levels of a range of these markers, indicating defects in lipid metabolism and glycolysis.^7^ Such dysfunction has also been reported for BIP and MDD.^8,9^ Panels of markers can thereby form a biological signature that separates individuals with SMDs from controls.^10^ Markers such as lipoproteins, cholesterol, fatty acids, and glucose are now well-captured in plasma by high-throughput nuclear magnetic resonance (NMR) spectroscopy,^11^ explaining more variance in metabolic dysfunction than traditional measurements.^12^

Recent genome-wide association studies (GWAS) of SMDs,^13–15^ cardiometabolic diseases^16,17^ and metabolic markers^18^ have quantified the genetic architectures of these phenotypes, and discovered hundreds of associated loci. The resulting well-powered GWAS summary statistics, combined with a new generation of biostatistical tools,^19^ enable us to accurately map genetic overlap and estimate causal relationships, less burdened by the influence of secondary disease processes and medication use that may confound estimates of phenotypic associations.

Here, we chart the genetic relationships between SMDs and metabolic markers, with the overall goal to better understand the connection between mental and cardiometabolic health. Specifically, we aim to characterize and compare the global and local genetic overlap of SCZ, BIP and MDD with metabolic markers, and determine underlying pathways and body-brain relationships. Identification of the biological pathways involved could pave the way towards novel therapeutic strategies, ultimately improving the diagnosis, treatment, and prevention of SMDs and comorbid cardiometabolic diseases.
