## Supplementary material for "Divergent patterns of genetic overlap between severe mental disorders and metabolic markers": ST1

fieldID	sumstatName	fullName	prettyName	nmrName	clinicalMarker	group	groupColor	subgroup	subgroupColor
23474	3_Hydroxybutyrate	3-Hydroxybutyrate	3-Hydroxybutyrate	bOHbutyrate	0	Ketone bodies	#E41A1C	Ketone bodies	yellow3
23475	Acetate	Acetate	Acetate	Acetate	0	Ketone bodies	#E41A1C	Ketone bodies	yellow3
23476	Acetoacetate	Acetoacetate	Acetoacetate	Acetoacetate	0	Ketone bodies	#E41A1C	Ketone bodies	yellow3
23477	Acetone	Acetone	Acetone	Acetone	0	Ketone bodies	#E41A1C	Ketone bodies	yellow3
23460	Alanine	Alanine	Alanine	Ala	1	Amino acids	#974661	Amino acids	#DEB4FCFF
23479	Albumin	Albumin	Albumin	Albumin	1	Fluid balance	#4A72A6	Fluid balance	#FDE988FF
23440	Apolipoprotein_A1	Apolipoprotein A1	ApoA1	ApoA1	1	Apolipoproteins	#3E8E93	Apolipoproteins	#B2FFEFFF
23439	Apolipoprotein_B	Apolipoprotein B	ApoB	ApoB	1	Apolipoproteins	#3E8E93	Apolipoproteins	#B2FFEFFF
23441	Apolipoprotein_B_to_Apolipoprotein_A1_ratio	Apolipoprotein B to Apolipoprotein A1 ratio	ApoB/ApoA1	ApoB_by_ApoA1	1	Relative lipoprotein lipid concentrations	#48A462	Apolipoproteins	#B2FFEFFF
23433	Average_Diameter_for_HDL_Particles	Average Diameter for HDL Particles	HDL particle size	HDL_size	0	Lipoprotein particle sizes	#5D995D	Lipoprotein particle sizes	lightblue1
23432	Average_Diameter_for_LDL_Particles	Average Diameter for LDL Particles	LDL particle size	LDL_size	0	Lipoprotein particle sizes	#5D995D	Lipoprotein particle sizes	lightblue1
23431	Average_Diameter_for_VLDL_Particles	Average Diameter for VLDL Particles	VLDL particle size	VLDL_size	0	Lipoprotein particle sizes	#5D995D	Lipoprotein particle sizes	lightblue1
23484	Cholesterol_in_Chylomicrons_and_Extremely_Large_VLDL	Cholesterol in Chylomicrons and Extremely Large VLDL	XXL-VLDL-C	XXL_VLDL_C	0	Lipoprotein subclasses	#7E6E85	Chylomicrons and extremely large VLDL	#EDF8E9
23526	Cholesterol_in_IDL	Cholesterol in IDL	IDL-C	IDL_C	0	Lipoprotein subclasses	#7E6E85	IDL	#E4F4DF
23561	Cholesterol_in_Large_HDL	Cholesterol in Large HDL	L-HDL-C	L_HDL_C	0	Lipoprotein subclasses	#7E6E85	Large HDL	#DCF1D6
23533	Cholesterol_in_Large_LDL	Cholesterol in Large LDL	L-LDL-C	L_LDL_C	0	Lipoprotein subclasses	#7E6E85	Large LDL	#D3EECD
23498	Cholesterol_in_Large_VLDL	Cholesterol in Large VLDL	L-VLDL-C	L_VLDL_C	0	Lipoprotein subclasses	#7E6E85	Large VLDL	#CBEAC4
23568	Cholesterol_in_Medium_HDL	Cholesterol in Medium HDL	M-HDL-C	M_HDL_C	0	Lipoprotein subclasses	#7E6E85	Medium HDL	#C2E7BB
23540	Cholesterol_in_Medium_LDL	Cholesterol in Medium LDL	M-LDL-C	M_LDL_C	0	Lipoprotein subclasses	#7E6E85	Medium LDL	#BAE3B3
23505	Cholesterol_in_Medium_VLDL	Cholesterol in Medium VLDL	M-VLDL-C	M_VLDL_C	0	Lipoprotein subclasses	#7E6E85	Medium VLDL	#B1E0AB
23575	Cholesterol_in_Small_HDL	Cholesterol in Small HDL	S-HDL-C	S_HDL_C	0	Lipoprotein subclasses	#7E6E85	Small HDL	#A9DCA3
23547	Cholesterol_in_Small_LDL	Cholesterol in Small LDL	S-LDL-C	S_LDL_C	0	Lipoprotein subclasses	#7E6E85	Small LDL	#A1D99B
23512	Cholesterol_in_Small_VLDL	Cholesterol in Small VLDL	S-VLDL-C	S_VLDL_C	0	Lipoprotein subclasses	#7E6E85	Small VLDL	#97D492
23554	Cholesterol_in_Very_Large_HDL	Cholesterol in Very Large HDL	XL-HDL-C	XL_HDL_C	0	Lipoprotein subclasses	#7E6E85	Very large HDL	#8DCF8A
23491	Cholesterol_in_Very_Large_VLDL	Cholesterol in Very Large VLDL	XL-VLDL-C	XL_VLDL_C	0	Lipoprotein subclasses	#7E6E85	Very large VLDL	#83CB82
23519	Cholesterol_in_Very_Small_VLDL	Cholesterol in Very Small VLDL	XS-VLDL-C	XS_VLDL_C	0	Lipoprotein subclasses	#7E6E85	Very small VLDL	#79C67A
23580	Cholesterol_to_Total_Lipids_in_Chylomicrons_and_Extremely_Large_VLDL_percentage	Cholesterol to Total Lipids in Chylomicrons and Extremely Large VLDL percentage	XXL-VLDL-C %	XXL_VLDL_C_pct	0	Relative lipoprotein lipid concentrations	#48A462	Chylomicrons and extremely large VLDL ratios	#6EC173
23610	Cholesterol_to_Total_Lipids_in_IDL_percentage	Cholesterol to Total Lipids in IDL percentage	IDL-C %	IDL_C_pct	0	Relative lipoprotein lipid concentrations	#48A462	IDL ratios	#62BB6D
23635	Cholesterol_to_Total_Lipids_in_Large_HDL_percentage	Cholesterol to Total Lipids in Large HDL percentage	L-HDL-C %	L_HDL_C_pct	0	Relative lipoprotein lipid concentrations	#48A462	Large HDL ratios	#57B668
23615	Cholesterol_to_Total_Lipids_in_Large_LDL_percentage	Cholesterol to Total Lipids in Large LDL percentage	L-LDL-C %	L_LDL_C_pct	0	Relative lipoprotein lipid concentrations	#48A462	Large LDL ratios	#4CB062
23590	Cholesterol_to_Total_Lipids_in_Large_VLDL_percentage	Cholesterol to Total Lipids in Large VLDL percentage	L-VLDL-C %	L_VLDL_C_pct	0	Relative lipoprotein lipid concentrations	#48A462	Large VLDL ratios	#41AB5D
23640	Cholesterol_to_Total_Lipids_in_Medium_HDL_percentage	Cholesterol to Total Lipids in Medium HDL percentage	M-HDL-C %	M_HDL_C_pct	0	Relative lipoprotein lipid concentrations	#48A462	Medium HDL ratios	#3AA357
23620	Cholesterol_to_Total_Lipids_in_Medium_LDL_percentage	Cholesterol to Total Lipids in Medium LDL percentage	M-LDL-C %	M_LDL_C_pct	0	Relative lipoprotein lipid concentrations	#48A462	Medium LDL ratios	#339C52
23595	Cholesterol_to_Total_Lipids_in_Medium_VLDL_percentage	Cholesterol to Total Lipids in Medium VLDL percentage	M-VLDL-C %	M_VLDL_C_pct	0	Relative lipoprotein lipid concentrations	#48A462	Medium VLDL ratios	#2D954D
23645	Cholesterol_to_Total_Lipids_in_Small_HDL_percentage	Cholesterol to Total Lipids in Small HDL percentage	S-HDL-C %	S_HDL_C_pct	0	Relative lipoprotein lipid concentrations	#48A462	Small HDL ratios	#268E47
23625	Cholesterol_to_Total_Lipids_in_Small_LDL_percentage	Cholesterol to Total Lipids in Small LDL percentage	S-LDL-C %	S_LDL_C_pct	0	Relative lipoprotein lipid concentrations	#48A462	Small LDL ratios	#1F8542
23600	Cholesterol_to_Total_Lipids_in_Small_VLDL_percentage	Cholesterol to Total Lipids in Small VLDL percentage	S-VLDL-C %	S_VLDL_C_pct	0	Relative lipoprotein lipid concentrations	#48A462	Small VLDL ratios	#177A3E
23630	Cholesterol_to_Total_Lipids_in_Very_Large_HDL_percentage	Cholesterol to Total Lipids in Very Large HDL percentage	XL-HDL-C %	XL_HDL_C_pct	0	Relative lipoprotein lipid concentrations	#48A462	Very large HDL ratios	#0F6F3A
23585	Cholesterol_to_Total_Lipids_in_Very_Large_VLDL_percentage	Cholesterol to Total Lipids in Very Large VLDL percentage	XL-VLDL-C %	XL_VLDL_C_pct	0	Relative lipoprotein lipid concentrations	#48A462	Very large VLDL ratios	#076436
23605	Cholesterol_to_Total_Lipids_in_Very_Small_VLDL_percentage	Cholesterol to Total Lipids in Very Small VLDL percentage	XS-VLDL-C %	XS_VLDL_C_pct	0	Relative lipoprotein lipid concentrations	#48A462	Very small VLDL ratios	#005A32
23485	Cholesteryl_Esters_in_Chylomicrons_and_Extremely_Large_VLDL	Cholesteryl Esters in Chylomicrons and Extremely Large VLDL	XXL-VLDL-CE	XXL_VLDL_CE	0	Lipoprotein subclasses	#7E6E85	Chylomicrons and extremely large VLDL	#EDF8E9
23418	Cholesteryl_Esters_in_HDL	Cholesteryl Esters in HDL	HDL-CE	HDL_CE	0	Cholesteryl esters	#A35390	Cholesteryl esters	green4
23527	Cholesteryl_Esters_in_IDL	Cholesteryl Esters in IDL	IDL-CE	IDL_CE	0	Lipoprotein subclasses	#7E6E85	IDL	#E4F4DF
23417	Cholesteryl_Esters_in_LDL	Cholesteryl Esters in LDL	LDL-CE	LDL_CE	0	Cholesteryl esters	#A35390	Cholesteryl esters	green4
23562	Cholesteryl_Esters_in_Large_HDL	Cholesteryl Esters in Large HDL	L-HDL-CE	L_HDL_CE	0	Lipoprotein subclasses	#7E6E85	Large HDL	#DCF1D6
23534	Cholesteryl_Esters_in_Large_LDL	Cholesteryl Esters in Large LDL	L-LDL-CE	L_LDL_CE	0	Lipoprotein subclasses	#7E6E85	Large LDL	#D3EECD
23499	Cholesteryl_Esters_in_Large_VLDL	Cholesteryl Esters in Large VLDL	L-VLDL-CE	L_VLDL_CE	0	Lipoprotein subclasses	#7E6E85	Large VLDL	#CBEAC4
23569	Cholesteryl_Esters_in_Medium_HDL	Cholesteryl Esters in Medium HDL	M-HDL-CE	M_HDL_CE	0	Lipoprotein subclasses	#7E6E85	Medium HDL	#C2E7BB
23541	Cholesteryl_Esters_in_Medium_LDL	Cholesteryl Esters in Medium LDL	M-LDL-CE	M_LDL_CE	0	Lipoprotein subclasses	#7E6E85	Medium LDL	#BAE3B3
23506	Cholesteryl_Esters_in_Medium_VLDL	Cholesteryl Esters in Medium VLDL	M-VLDL-CE	M_VLDL_CE	0	Lipoprotein subclasses	#7E6E85	Medium VLDL	#B1E0AB
23576	Cholesteryl_Esters_in_Small_HDL	Cholesteryl Esters in Small HDL	S-HDL-CE	S_HDL_CE	0	Lipoprotein subclasses	#7E6E85	Small HDL	#A9DCA3
23548	Cholesteryl_Esters_in_Small_LDL	Cholesteryl Esters in Small LDL	S-LDL-CE	S_LDL_CE	0	Lipoprotein subclasses	#7E6E85	Small LDL	#A1D99B
23513	Cholesteryl_Esters_in_Small_VLDL	Cholesteryl Esters in Small VLDL	S-VLDL-CE	S_VLDL_CE	0	Lipoprotein subclasses	#7E6E85	Small VLDL	#97D492
23416	Cholesteryl_Esters_in_VLDL	Cholesteryl Esters in VLDL	VLDL-CE	VLDL_CE	0	Cholesteryl esters	#A35390	Cholesteryl esters	green4
23555	Cholesteryl_Esters_in_Very_Large_HDL	Cholesteryl Esters in Very Large HDL	XL-HDL-CE	XL_HDL_CE	0	Lipoprotein subclasses	#7E6E85	Very large HDL	#8DCF8A
23492	Cholesteryl_Esters_in_Very_Large_VLDL	Cholesteryl Esters in Very Large VLDL	XL-VLDL-CE	XL_VLDL_CE	0	Lipoprotein subclasses	#7E6E85	Very large VLDL	#83CB82
23520	Cholesteryl_Esters_in_Very_Small_VLDL	Cholesteryl Esters in Very Small VLDL	XS-VLDL-CE	XS_VLDL_CE	0	Lipoprotein subclasses	#7E6E85	Very small VLDL	#79C67A
23581	Cholesteryl_Esters_to_Total_Lipids_in_Chylomicrons_and_Extremely_Large_VLDL_percentage	Cholesteryl Esters to Total Lipids in Chylomicrons and Extremely Large VLDL percentage	XXL-VLDL-CE %	XXL_VLDL_CE_pct	0	Relative lipoprotein lipid concentrations	#48A462	Chylomicrons and extremely large VLDL ratios	#6EC173
23611	Cholesteryl_Esters_to_Total_Lipids_in_IDL_percentage	Cholesteryl Esters to Total Lipids in IDL percentage	IDL-CE %	IDL_CE_pct	0	Relative lipoprotein lipid concentrations	#48A462	IDL ratios	#62BB6D
23636	Cholesteryl_Esters_to_Total_Lipids_in_Large_HDL_percentage	Cholesteryl Esters to Total Lipids in Large HDL percentage	L-HDL-CE %	L_HDL_CE_pct	0	Relative lipoprotein lipid concentrations	#48A462	Large HDL ratios	#57B668
23616	Cholesteryl_Esters_to_Total_Lipids_in_Large_LDL_percentage	Cholesteryl Esters to Total Lipids in Large LDL percentage	L-LDL-CE %	L_LDL_CE_pct	0	Relative lipoprotein lipid concentrations	#48A462	Large LDL ratios	#4CB062
23591	Cholesteryl_Esters_to_Total_Lipids_in_Large_VLDL_percentage	Cholesteryl Esters to Total Lipids in Large VLDL percentage	L-VLDL-CE %	L_VLDL_CE_pct	0	Relative lipoprotein lipid concentrations	#48A462	Large VLDL ratios	#41AB5D
23641	Cholesteryl_Esters_to_Total_Lipids_in_Medium_HDL_percentage	Cholesteryl Esters to Total Lipids in Medium HDL percentage	M-HDL-CE %	M_HDL_CE_pct	0	Relative lipoprotein lipid concentrations	#48A462	Medium HDL ratios	#3AA357
23621	Cholesteryl_Esters_to_Total_Lipids_in_Medium_LDL_percentage	Cholesteryl Esters to Total Lipids in Medium LDL percentage	M-LDL-CE %	M_LDL_CE_pct	0	Relative lipoprotein lipid concentrations	#48A462	Medium LDL ratios	#339C52
23596	Cholesteryl_Esters_to_Total_Lipids_in_Medium_VLDL_percentage	Cholesteryl Esters to Total Lipids in Medium VLDL percentage	M-VLDL-CE %	M_VLDL_CE_pct	0	Relative lipoprotein lipid concentrations	#48A462	Medium VLDL ratios	#2D954D
23646	Cholesteryl_Esters_to_Total_Lipids_in_Small_HDL_percentage	Cholesteryl Esters to Total Lipids in Small HDL percentage	S-HDL-CE %	S_HDL_CE_pct	0	Relative lipoprotein lipid concentrations	#48A462	Small HDL ratios	#268E47
23626	Cholesteryl_Esters_to_Total_Lipids_in_Small_LDL_percentage	Cholesteryl Esters to Total Lipids in Small LDL percentage	S-LDL-CE %	S_LDL_CE_pct	0	Relative lipoprotein lipid concentrations	#48A462	Small LDL ratios	#1F8542
23601	Cholesteryl_Esters_to_Total_Lipids_in_Small_VLDL_percentage	Cholesteryl Esters to Total Lipids in Small VLDL percentage	S-VLDL-CE %	S_VLDL_CE_pct	0	Relative lipoprotein lipid concentrations	#48A462	Small VLDL ratios	#177A3E
23631	Cholesteryl_Esters_to_Total_Lipids_in_Very_Large_HDL_percentage	Cholesteryl Esters to Total Lipids in Very Large HDL percentage	XL-HDL-CE %	XL_HDL_CE_pct	0	Relative lipoprotein lipid concentrations	#48A462	Very large HDL ratios	#0F6F3A
23586	Cholesteryl_Esters_to_Total_Lipids_in_Very_Large_VLDL_percentage	Cholesteryl Esters to Total Lipids in Very Large VLDL percentage	XL-VLDL-CE %	XL_VLDL_CE_pct	0	Relative lipoprotein lipid concentrations	#48A462	Very large VLDL ratios	#076436
23606	Cholesteryl_Esters_to_Total_Lipids_in_Very_Small_VLDL_percentage	Cholesteryl Esters to Total Lipids in Very Small VLDL percentage	XS-VLDL-CE %	XS_VLDL_CE_pct	0	Relative lipoprotein lipid concentrations	#48A462	Very small VLDL ratios	#005A32
23473	Citrate	Citrate	Citrate	Citrate	0	Glycolysis related metabolites	#D16948	Glycolysis related metabolites	yellow
23404	Clinical_LDL_Cholesterol	Clinical LDL Cholesterol	Clinical LDL-C	Clinical_LDL_C	1	Cholesterol	#FF7F00	Cholesterol	#8EFBAEFF
23481	Concentration_of_Chylomicrons_and_Extremely_Large_VLDL_Particles	Concentration of Chylomicrons and Extremely Large VLDL Particles	XXL-VLDL-P	XXL_VLDL_P	0	Lipoprotein subclasses	#7E6E85	Chylomicrons and extremely large VLDL	#EDF8E9
23430	Concentration_of_HDL_Particles	Concentration of HDL Particles	HDL-P	HDL_P	0	Lipoprotein particle concentrations	#FFB716	Lipoprotein particle concentrations	NA
23523	Concentration_of_IDL_Particles	Concentration of IDL Particles	IDL-P	IDL_P	0	Lipoprotein subclasses	#7E6E85	IDL	#E4F4DF
23429	Concentration_of_LDL_Particles	Concentration of LDL Particles	LDL-P	LDL_P	0	Lipoprotein particle concentrations	#FFB716	Lipoprotein particle concentrations	NA
23558	Concentration_of_Large_HDL_Particles	Concentration of Large HDL Particles	L-HDL-P	L_HDL_P	0	Lipoprotein subclasses	#7E6E85	Large HDL	#DCF1D6
23530	Concentration_of_Large_LDL_Particles	Concentration of Large LDL Particles	L-LDL-P	L_LDL_P	0	Lipoprotein subclasses	#7E6E85	Large LDL	#D3EECD
23495	Concentration_of_Large_VLDL_Particles	Concentration of Large VLDL Particles	L-VLDL-P	L_VLDL_P	0	Lipoprotein subclasses	#7E6E85	Large VLDL	#CBEAC4
23565	Concentration_of_Medium_HDL_Particles	Concentration of Medium HDL Particles	M-HDL-P	M_HDL_P	0	Lipoprotein subclasses	#7E6E85	Medium HDL	#C2E7BB
23537	Concentration_of_Medium_LDL_Particles	Concentration of Medium LDL Particles	M-LDL-P	M_LDL_P	0	Lipoprotein subclasses	#7E6E85	Medium LDL	#BAE3B3
23502	Concentration_of_Medium_VLDL_Particles	Concentration of Medium VLDL Particles	M-VLDL-P	M_VLDL_P	0	Lipoprotein subclasses	#7E6E85	Medium VLDL	#B1E0AB
23572	Concentration_of_Small_HDL_Particles	Concentration of Small HDL Particles	S-HDL-P	S_HDL_P	0	Lipoprotein subclasses	#7E6E85	Small HDL	#A9DCA3
23544	Concentration_of_Small_LDL_Particles	Concentration of Small LDL Particles	S-LDL-P	S_LDL_P	0	Lipoprotein subclasses	#7E6E85	Small LDL	#A1D99B
23509	Concentration_of_Small_VLDL_Particles	Concentration of Small VLDL Particles	S-VLDL-P	S_VLDL_P	0	Lipoprotein subclasses	#7E6E85	Small VLDL	#97D492
23428	Concentration_of_VLDL_Particles	Concentration of VLDL Particles	VLDL-P	VLDL_P	0	Lipoprotein particle concentrations	#FFB716	Lipoprotein particle concentrations	NA
23551	Concentration_of_Very_Large_HDL_Particles	Concentration of Very Large HDL Particles	XL-HDL-P	XL_HDL_P	0	Lipoprotein subclasses	#7E6E85	Very large HDL	#8DCF8A
23488	Concentration_of_Very_Large_VLDL_Particles	Concentration of Very Large VLDL Particles	XL-VLDL-P	XL_VLDL_P	0	Lipoprotein subclasses	#7E6E85	Very large VLDL	#83CB82
23516	Concentration_of_Very_Small_VLDL_Particles	Concentration of Very Small VLDL Particles	XS-VLDL-P	XS_VLDL_P	0	Lipoprotein subclasses	#7E6E85	Very small VLDL	#79C67A
23478	Creatinine	Creatinine	Creatinine	Creatinine	1	Fluid balance	#4A72A6	Fluid balance	#FDE988FF
23443	Degree_of_Unsaturation	Degree of Unsaturation	Unsaturation	Unsaturation	0	Fatty acids	#FFF02D	Fatty acids	#ABC2F2FF
23450	Docosahexaenoic_Acid	Docosahexaenoic Acid	DHA	DHA	1	Fatty acids	#FFF02D	Fatty acids	#ABC2F2FF
23457	Docosahexaenoic_Acid_to_Total_Fatty_Acids_percentage	Docosahexaenoic Acid to Total Fatty Acids percentage	DHA %	DHA_pct	1	Relative lipoprotein lipid concentrations	#48A462	Fatty acid ratios	#C9CFFEFF
23486	Free_Cholesterol_in_Chylomicrons_and_Extremely_Large_VLDL	Free Cholesterol in Chylomicrons and Extremely Large VLDL	XXL-VLDL-FC	XXL_VLDL_FC	0	Lipoprotein subclasses	#7E6E85	Chylomicrons and extremely large VLDL	#EDF8E9
23422	Free_Cholesterol_in_HDL	Free Cholesterol in HDL	HDL-FC	HDL_FC	0	Free cholesterol	#E1C62F	Free cholesterol	forestgreen
23528	Free_Cholesterol_in_IDL	Free Cholesterol in IDL	IDL-FC	IDL_FC	0	Lipoprotein subclasses	#7E6E85	IDL	#E4F4DF
23421	Free_Cholesterol_in_LDL	Free Cholesterol in LDL	LDL-FC	LDL_FC	0	Free cholesterol	#E1C62F	Free cholesterol	forestgreen
23563	Free_Cholesterol_in_Large_HDL	Free Cholesterol in Large HDL	L-HDL-FC	L_HDL_FC	0	Lipoprotein subclasses	#7E6E85	Large HDL	#DCF1D6
23535	Free_Cholesterol_in_Large_LDL	Free Cholesterol in Large LDL	L-LDL-FC	L_LDL_FC	0	Lipoprotein subclasses	#7E6E85	Large LDL	#D3EECD
23500	Free_Cholesterol_in_Large_VLDL	Free Cholesterol in Large VLDL	L-VLDL-FC	L_VLDL_FC	0	Lipoprotein subclasses	#7E6E85	Large VLDL	#CBEAC4
23570	Free_Cholesterol_in_Medium_HDL	Free Cholesterol in Medium HDL	M-HDL-FC	M_HDL_FC	0	Lipoprotein subclasses	#7E6E85	Medium HDL	#C2E7BB
23542	Free_Cholesterol_in_Medium_LDL	Free Cholesterol in Medium LDL	M-LDL-FC	M_LDL_FC	0	Lipoprotein subclasses	#7E6E85	Medium LDL	#BAE3B3
23507	Free_Cholesterol_in_Medium_VLDL	Free Cholesterol in Medium VLDL	M-VLDL-FC	M_VLDL_FC	0	Lipoprotein subclasses	#7E6E85	Medium VLDL	#B1E0AB
23577	Free_Cholesterol_in_Small_HDL	Free Cholesterol in Small HDL	S-HDL-FC	S_HDL_FC	0	Lipoprotein subclasses	#7E6E85	Small HDL	#A9DCA3
23549	Free_Cholesterol_in_Small_LDL	Free Cholesterol in Small LDL	S-LDL-FC	S_LDL_FC	0	Lipoprotein subclasses	#7E6E85	Small LDL	#A1D99B
23514	Free_Cholesterol_in_Small_VLDL	Free Cholesterol in Small VLDL	S-VLDL-FC	S_VLDL_FC	0	Lipoprotein subclasses	#7E6E85	Small VLDL	#97D492
23420	Free_Cholesterol_in_VLDL	Free Cholesterol in VLDL	VLDL-FC	VLDL_FC	0	Free cholesterol	#E1C62F	Free cholesterol	forestgreen
23556	Free_Cholesterol_in_Very_Large_HDL	Free Cholesterol in Very Large HDL	XL-HDL-FC	XL_HDL_FC	0	Lipoprotein subclasses	#7E6E85	Very large HDL	#8DCF8A
23493	Free_Cholesterol_in_Very_Large_VLDL	Free Cholesterol in Very Large VLDL	XL-VLDL-FC	XL_VLDL_FC	0	Lipoprotein subclasses	#7E6E85	Very large VLDL	#83CB82
23521	Free_Cholesterol_in_Very_Small_VLDL	Free Cholesterol in Very Small VLDL	XS-VLDL-FC	XS_VLDL_FC	0	Lipoprotein subclasses	#7E6E85	Very small VLDL	#79C67A
23582	Free_Cholesterol_to_Total_Lipids_in_Chylomicrons_and_Extremely_Large_VLDL_percentage	Free Cholesterol to Total Lipids in Chylomicrons and Extremely Large VLDL percentage	XXL-VLDL-FC %	XXL_VLDL_FC_pct	0	Relative lipoprotein lipid concentrations	#48A462	Chylomicrons and extremely large VLDL ratios	#6EC173
23612	Free_Cholesterol_to_Total_Lipids_in_IDL_percentage	Free Cholesterol to Total Lipids in IDL percentage	IDL-FC %	IDL_FC_pct	0	Relative lipoprotein lipid concentrations	#48A462	IDL ratios	#62BB6D
23637	Free_Cholesterol_to_Total_Lipids_in_Large_HDL_percentage	Free Cholesterol to Total Lipids in Large HDL percentage	L-HDL-FC %	L_HDL_FC_pct	0	Relative lipoprotein lipid concentrations	#48A462	Large HDL ratios	#57B668
23617	Free_Cholesterol_to_Total_Lipids_in_Large_LDL_percentage	Free Cholesterol to Total Lipids in Large LDL percentage	L-LDL-FC %	L_LDL_FC_pct	0	Relative lipoprotein lipid concentrations	#48A462	Large LDL ratios	#4CB062
23592	Free_Cholesterol_to_Total_Lipids_in_Large_VLDL_percentage	Free Cholesterol to Total Lipids in Large VLDL percentage	L-VLDL-FC %	L_VLDL_FC_pct	0	Relative lipoprotein lipid concentrations	#48A462	Large VLDL ratios	#41AB5D
23642	Free_Cholesterol_to_Total_Lipids_in_Medium_HDL_percentage	Free Cholesterol to Total Lipids in Medium HDL percentage	M-HDL-FC %	M_HDL_FC_pct	0	Relative lipoprotein lipid concentrations	#48A462	Medium HDL ratios	#3AA357
23622	Free_Cholesterol_to_Total_Lipids_in_Medium_LDL_percentage	Free Cholesterol to Total Lipids in Medium LDL percentage	M-LDL-FC %	M_LDL_FC_pct	0	Relative lipoprotein lipid concentrations	#48A462	Medium LDL ratios	#339C52
23597	Free_Cholesterol_to_Total_Lipids_in_Medium_VLDL_percentage	Free Cholesterol to Total Lipids in Medium VLDL percentage	M-VLDL-FC %	M_VLDL_FC_pct	0	Relative lipoprotein lipid concentrations	#48A462	Medium VLDL ratios	#2D954D
23647	Free_Cholesterol_to_Total_Lipids_in_Small_HDL_percentage	Free Cholesterol to Total Lipids in Small HDL percentage	S-HDL-FC %	S_HDL_FC_pct	0	Relative lipoprotein lipid concentrations	#48A462	Small HDL ratios	#268E47
23627	Free_Cholesterol_to_Total_Lipids_in_Small_LDL_percentage	Free Cholesterol to Total Lipids in Small LDL percentage	S-LDL-FC %	S_LDL_FC_pct	0	Relative lipoprotein lipid concentrations	#48A462	Small LDL ratios	#1F8542
23602	Free_Cholesterol_to_Total_Lipids_in_Small_VLDL_percentage	Free Cholesterol to Total Lipids in Small VLDL percentage	S-VLDL-FC %	S_VLDL_FC_pct	0	Relative lipoprotein lipid concentrations	#48A462	Small VLDL ratios	#177A3E
23632	Free_Cholesterol_to_Total_Lipids_in_Very_Large_HDL_percentage	Free Cholesterol to Total Lipids in Very Large HDL percentage	XL-HDL-FC %	XL_HDL_FC_pct	0	Relative lipoprotein lipid concentrations	#48A462	Very large HDL ratios	#0F6F3A
23587	Free_Cholesterol_to_Total_Lipids_in_Very_Large_VLDL_percentage	Free Cholesterol to Total Lipids in Very Large VLDL percentage	XL-VLDL-FC %	XL_VLDL_FC_pct	0	Relative lipoprotein lipid concentrations	#48A462	Very large VLDL ratios	#076436
23607	Free_Cholesterol_to_Total_Lipids_in_Very_Small_VLDL_percentage	Free Cholesterol to Total Lipids in Very Small VLDL percentage	XS-VLDL-FC %	XS_VLDL_FC_pct	0	Relative lipoprotein lipid concentrations	#48A462	Very small VLDL ratios	#005A32
23470	Glucose	Glucose	Glucose	Glucose	1	Glycolysis related metabolites	#D16948	Glycolysis related metabolites	yellow
23461	Glutamine	Glutamine	Glutamine	Gln	0	Amino acids	#974661	Amino acids	#DEB4FCFF
23462	Glycine	Glycine	Glycine	Gly	1	Amino acids	#974661	Amino acids	#DEB4FCFF
23480	Glycoprotein_Acetyls	Glycoprotein Acetyls	Glycoprotein acetyls	GlycA	1	Inflammation	#B97B2A	Inflammation	#FC7E85FF
23406	HDL_Cholesterol	HDL Cholesterol	HDL-C	HDL_C	1	Cholesterol	#FF7F00	Cholesterol	#8EFBAEFF
23463	Histidine	Histidine	Histidine	His	1	Amino acids	#974661	Amino acids	#DEB4FCFF
23465	Isoleucine	Isoleucine	Isoleucine	Ile	1	Amino acids	#974661	Branched-chain amino acids	#FEBACDFF
23405	LDL_Cholesterol	LDL Cholesterol	LDL-C	LDL_C	0	Cholesterol	#FF7F00	Cholesterol	#8EFBAEFF
23471	Lactate	Lactate	Lactate	Lactate	1	Glycolysis related metabolites	#D16948	Glycolysis related metabolites	yellow
23466	Leucine	Leucine	Leucine	Leu	1	Amino acids	#974661	Branched-chain amino acids	#FEBACDFF
23449	Linoleic_Acid	Linoleic Acid	LA	LA	0	Fatty acids	#FFF02D	Fatty acids	#ABC2F2FF
23456	Linoleic_Acid_to_Total_Fatty_Acids_percentage	Linoleic Acid to Total Fatty Acids percentage	LA %	LA_pct	0	Relative lipoprotein lipid concentrations	#48A462	Fatty acid ratios	#C9CFFEFF
23447	Monounsaturated_Fatty_Acids	Monounsaturated Fatty Acids	MUFA	MUFA	1	Fatty acids	#FFF02D	Fatty acids	#ABC2F2FF
23454	Monounsaturated_Fatty_Acids_to_Total_Fatty_Acids_percentage	Monounsaturated Fatty Acids to Total Fatty Acids percentage	MUFA %	MUFA_pct	1	Relative lipoprotein lipid concentrations	#48A462	Fatty acid ratios	#C9CFFEFF
23444	Omega_3_Fatty_Acids	Omega-3 Fatty Acids	Omega-3	Omega_3	1	Fatty acids	#FFF02D	Fatty acids	#ABC2F2FF
23451	Omega_3_Fatty_Acids_to_Total_Fatty_Acids_percentage	Omega-3 Fatty Acids to Total Fatty Acids percentage	Omega-3 %	Omega_3_pct	1	Relative lipoprotein lipid concentrations	#48A462	Fatty acid ratios	#C9CFFEFF
23445	Omega_6_Fatty_Acids	Omega-6 Fatty Acids	Omega-6	Omega_6	1	Fatty acids	#FFF02D	Fatty acids	#ABC2F2FF
23459	Omega_6_Fatty_Acids_to_Omega_3_Fatty_Acids_ratio	Omega-6 Fatty Acids to Omega-3 Fatty Acids ratio	Omega-6/Omega-3	Omega_6_by_Omega_3	1	Relative lipoprotein lipid concentrations	#48A462	Fatty acid ratios	#C9CFFEFF
23452	Omega_6_Fatty_Acids_to_Total_Fatty_Acids_percentage	Omega-6 Fatty Acids to Total Fatty Acids percentage	Omega-6 %	Omega_6_pct	1	Relative lipoprotein lipid concentrations	#48A462	Fatty acid ratios	#C9CFFEFF
23468	Phenylalanine	Phenylalanine	Phenylalanine	Phe	1	Amino acids	#974661	Aromatic amino acids	#FDA2D7FF
23437	Phosphatidylcholines	Phosphatidylcholines	Phosphatidylcholines	Phosphatidylc	0	Other lipids	#B75F49	Other lipids	#B3DAF6FF
23434	Phosphoglycerides	Phosphoglycerides	Phosphoglycerides	Phosphoglyc	0	Other lipids	#B75F49	Other lipids	#B3DAF6FF
23483	Phospholipids_in_Chylomicrons_and_Extremely_Large_VLDL	Phospholipids in Chylomicrons and Extremely Large VLDL	XXL-VLDL-PL	XXL_VLDL_PL	0	Lipoprotein subclasses	#7E6E85	Chylomicrons and extremely large VLDL	#EDF8E9
23414	Phospholipids_in_HDL	Phospholipids in HDL	HDL-PL	HDL_PL	0	Phospholipids	#DB728C	Phospholipids	#B3DAF6FF
23525	Phospholipids_in_IDL	Phospholipids in IDL	IDL-PL	IDL_PL	0	Lipoprotein subclasses	#7E6E85	IDL	#E4F4DF
23413	Phospholipids_in_LDL	Phospholipids in LDL	LDL-PL	LDL_PL	0	Phospholipids	#DB728C	Phospholipids	#B3DAF6FF
23560	Phospholipids_in_Large_HDL	Phospholipids in Large HDL	L-HDL-PL	L_HDL_PL	0	Lipoprotein subclasses	#7E6E85	Large HDL	#DCF1D6
23532	Phospholipids_in_Large_LDL	Phospholipids in Large LDL	L-LDL-PL	L_LDL_PL	0	Lipoprotein subclasses	#7E6E85	Large LDL	#D3EECD
23497	Phospholipids_in_Large_VLDL	Phospholipids in Large VLDL	L-VLDL-PL	L_VLDL_PL	0	Lipoprotein subclasses	#7E6E85	Large VLDL	#CBEAC4
23567	Phospholipids_in_Medium_HDL	Phospholipids in Medium HDL	M-HDL-PL	M_HDL_PL	0	Lipoprotein subclasses	#7E6E85	Medium HDL	#C2E7BB
23539	Phospholipids_in_Medium_LDL	Phospholipids in Medium LDL	M-LDL-PL	M_LDL_PL	0	Lipoprotein subclasses	#7E6E85	Medium LDL	#BAE3B3
23504	Phospholipids_in_Medium_VLDL	Phospholipids in Medium VLDL	M-VLDL-PL	M_VLDL_PL	0	Lipoprotein subclasses	#7E6E85	Medium VLDL	#B1E0AB
23574	Phospholipids_in_Small_HDL	Phospholipids in Small HDL	S-HDL-PL	S_HDL_PL	0	Lipoprotein subclasses	#7E6E85	Small HDL	#A9DCA3
23546	Phospholipids_in_Small_LDL	Phospholipids in Small LDL	S-LDL-PL	S_LDL_PL	0	Lipoprotein subclasses	#7E6E85	Small LDL	#A1D99B
23511	Phospholipids_in_Small_VLDL	Phospholipids in Small VLDL	S-VLDL-PL	S_VLDL_PL	0	Lipoprotein subclasses	#7E6E85	Small VLDL	#97D492
23412	Phospholipids_in_VLDL	Phospholipids in VLDL	VLDL-PL	VLDL_PL	0	Phospholipids	#DB728C	Phospholipids	#B3DAF6FF
23553	Phospholipids_in_Very_Large_HDL	Phospholipids in Very Large HDL	XL-HDL-PL	XL_HDL_PL	0	Lipoprotein subclasses	#7E6E85	Very large HDL	#8DCF8A
23490	Phospholipids_in_Very_Large_VLDL	Phospholipids in Very Large VLDL	XL-VLDL-PL	XL_VLDL_PL	0	Lipoprotein subclasses	#7E6E85	Very large VLDL	#83CB82
23518	Phospholipids_in_Very_Small_VLDL	Phospholipids in Very Small VLDL	XS-VLDL-PL	XS_VLDL_PL	0	Lipoprotein subclasses	#7E6E85	Very small VLDL	#79C67A
23579	Phospholipids_to_Total_Lipids_in_Chylomicrons_and_Extremely_Large_VLDL_percentage	Phospholipids to Total Lipids in Chylomicrons and Extremely Large VLDL percentage	XXL-VLDL-PL %	XXL_VLDL_PL_pct	0	Relative lipoprotein lipid concentrations	#48A462	Chylomicrons and extremely large VLDL ratios	#6EC173
23609	Phospholipids_to_Total_Lipids_in_IDL_percentage	Phospholipids to Total Lipids in IDL percentage	IDL-PL %	IDL_PL_pct	0	Relative lipoprotein lipid concentrations	#48A462	IDL ratios	#62BB6D
23634	Phospholipids_to_Total_Lipids_in_Large_HDL_percentage	Phospholipids to Total Lipids in Large HDL percentage	L-HDL-PL %	L_HDL_PL_pct	0	Relative lipoprotein lipid concentrations	#48A462	Large HDL ratios	#57B668
23614	Phospholipids_to_Total_Lipids_in_Large_LDL_percentage	Phospholipids to Total Lipids in Large LDL percentage	L-LDL-PL %	L_LDL_PL_pct	0	Relative lipoprotein lipid concentrations	#48A462	Large LDL ratios	#4CB062
23589	Phospholipids_to_Total_Lipids_in_Large_VLDL_percentage	Phospholipids to Total Lipids in Large VLDL percentage	L-VLDL-PL %	L_VLDL_PL_pct	0	Relative lipoprotein lipid concentrations	#48A462	Large VLDL ratios	#41AB5D
23639	Phospholipids_to_Total_Lipids_in_Medium_HDL_percentage	Phospholipids to Total Lipids in Medium HDL percentage	M-HDL-PL %	M_HDL_PL_pct	0	Relative lipoprotein lipid concentrations	#48A462	Medium HDL ratios	#3AA357
23619	Phospholipids_to_Total_Lipids_in_Medium_LDL_percentage	Phospholipids to Total Lipids in Medium LDL percentage	M-LDL-PL %	M_LDL_PL_pct	0	Relative lipoprotein lipid concentrations	#48A462	Medium LDL ratios	#339C52
23594	Phospholipids_to_Total_Lipids_in_Medium_VLDL_percentage	Phospholipids to Total Lipids in Medium VLDL percentage	M-VLDL-PL %	M_VLDL_PL_pct	0	Relative lipoprotein lipid concentrations	#48A462	Medium VLDL ratios	#2D954D
23644	Phospholipids_to_Total_Lipids_in_Small_HDL_percentage	Phospholipids to Total Lipids in Small HDL percentage	S-HDL-PL %	S_HDL_PL_pct	0	Relative lipoprotein lipid concentrations	#48A462	Small HDL ratios	#268E47
23624	Phospholipids_to_Total_Lipids_in_Small_LDL_percentage	Phospholipids to Total Lipids in Small LDL percentage	S-LDL-PL %	S_LDL_PL_pct	0	Relative lipoprotein lipid concentrations	#48A462	Small LDL ratios	#1F8542
23599	Phospholipids_to_Total_Lipids_in_Small_VLDL_percentage	Phospholipids to Total Lipids in Small VLDL percentage	S-VLDL-PL %	S_VLDL_PL_pct	0	Relative lipoprotein lipid concentrations	#48A462	Small VLDL ratios	#177A3E
23629	Phospholipids_to_Total_Lipids_in_Very_Large_HDL_percentage	Phospholipids to Total Lipids in Very Large HDL percentage	XL-HDL-PL %	XL_HDL_PL_pct	0	Relative lipoprotein lipid concentrations	#48A462	Very large HDL ratios	#0F6F3A
23584	Phospholipids_to_Total_Lipids_in_Very_Large_VLDL_percentage	Phospholipids to Total Lipids in Very Large VLDL percentage	XL-VLDL-PL %	XL_VLDL_PL_pct	0	Relative lipoprotein lipid concentrations	#48A462	Very large VLDL ratios	#076436
23604	Phospholipids_to_Total_Lipids_in_Very_Small_VLDL_percentage	Phospholipids to Total Lipids in Very Small VLDL percentage	XS-VLDL-PL %	XS_VLDL_PL_pct	0	Relative lipoprotein lipid concentrations	#48A462	Very small VLDL ratios	#005A32
23446	Polyunsaturated_Fatty_Acids	Polyunsaturated Fatty Acids	PUFA	PUFA	1	Fatty acids	#FFF02D	Fatty acids	#ABC2F2FF
23458	Polyunsaturated_Fatty_Acids_to_Monounsaturated_Fatty_Acids_ratio	Polyunsaturated Fatty Acids to Monounsaturated Fatty Acids ratio	PUFA/MUFA	PUFA_by_MUFA	1	Relative lipoprotein lipid concentrations	#48A462	Fatty acid ratios	#C9CFFEFF
23453	Polyunsaturated_Fatty_Acids_to_Total_Fatty_Acids_percentage	Polyunsaturated Fatty Acids to Total Fatty Acids percentage	PUFA %	PUFA_pct	1	Relative lipoprotein lipid concentrations	#48A462	Fatty acid ratios	#C9CFFEFF
23472	Pyruvate	Pyruvate	Pyruvate	Pyruvate	0	Glycolysis related metabolites	#D16948	Glycolysis related metabolites	yellow
23402	Remnant_Cholesterol_Non_HDL_Non_LDL__Cholesterol	Remnant Cholesterol (Non-HDL Non-LDL -Cholesterol)	Remnant-C	Remnant_C	0	Cholesterol	#FF7F00	Cholesterol	#8EFBAEFF
23448	Saturated_Fatty_Acids	Saturated Fatty Acids	SFA	SFA	1	Fatty acids	#FFF02D	Fatty acids	#ABC2F2FF
23455	Saturated_Fatty_Acids_to_Total_Fatty_Acids_percentage	Saturated Fatty Acids to Total Fatty Acids percentage	SFA %	SFA_pct	1	Relative lipoprotein lipid concentrations	#48A462	Fatty acid ratios	#C9CFFEFF
23438	Sphingomyelins	Sphingomyelins	Sphingomyelins	Sphingomyelins	0	Other lipids	#B75F49	Other lipids	#B3DAF6FF
23400	Total_Cholesterol	Total Cholesterol	Total-C	Total_C	1	Cholesterol	#FF7F00	Cholesterol	#8EFBAEFF
23401	Total_Cholesterol_Minus_HDL_C	Total Cholesterol Minus HDL-C	non-HDL-C	non_HDL_C	0	Cholesterol	#FF7F00	Cholesterol	#8EFBAEFF
23436	Total_Cholines	Total Cholines	Total cholines	Cholines	0	Other lipids	#B75F49	Other lipids	#B3DAF6FF
23464	Total_Concentration_of_Branched_Chain_Amino_Acids_Leucine_+_Isoleucine_+_Valine	Total Concentration of Branched-Chain Amino Acids (Leucine + Isoleucine + Valine)	Total BCAA	Total_BCAA	1	Amino acids	#974661	Branched-chain amino acids	#FEBACDFF
23427	Total_Concentration_of_Lipoprotein_Particles	Total Concentration of Lipoprotein Particles	Total-P	Total_P	0	Lipoprotein particle concentrations	#FFB716	Lipoprotein particle concentrations	NA
23415	Total_Esterified_Cholesterol	Total Esterified Cholesterol	Total-CE	Total_CE	0	Cholesteryl esters	#A35390	Cholesteryl esters	green4
23442	Total_Fatty_Acids	Total Fatty Acids	Total fatty acids	Total_FA	1	Fatty acids	#FFF02D	Fatty acids	#ABC2F2FF
23419	Total_Free_Cholesterol	Total Free Cholesterol	Total-FC	Total_FC	0	Free cholesterol	#E1C62F	Free cholesterol	forestgreen
23482	Total_Lipids_in_Chylomicrons_and_Extremely_Large_VLDL	Total Lipids in Chylomicrons and Extremely Large VLDL	XXL-VLDL-L	XXL_VLDL_L	0	Lipoprotein subclasses	#7E6E85	Chylomicrons and extremely large VLDL	#EDF8E9
23426	Total_Lipids_in_HDL	Total Lipids in HDL	HDL-L	HDL_L	0	Total lipids	#EC83BA	Total lipids	#B3DAF6FF
23524	Total_Lipids_in_IDL	Total Lipids in IDL	IDL-L	IDL_L	0	Lipoprotein subclasses	#7E6E85	IDL	#E4F4DF
23425	Total_Lipids_in_LDL	Total Lipids in LDL	LDL-L	LDL_L	0	Total lipids	#EC83BA	Total lipids	#B3DAF6FF
23559	Total_Lipids_in_Large_HDL	Total Lipids in Large HDL	L-HDL-L	L_HDL_L	0	Lipoprotein subclasses	#7E6E85	Large HDL	#DCF1D6
23531	Total_Lipids_in_Large_LDL	Total Lipids in Large LDL	L-LDL-L	L_LDL_L	0	Lipoprotein subclasses	#7E6E85	Large LDL	#D3EECD
23496	Total_Lipids_in_Large_VLDL	Total Lipids in Large VLDL	L-VLDL-L	L_VLDL_L	0	Lipoprotein subclasses	#7E6E85	Large VLDL	#CBEAC4
23423	Total_Lipids_in_Lipoprotein_Particles	Total Lipids in Lipoprotein Particles	Total-L	Total_L	0	Total lipids	#EC83BA	Total lipids	#B3DAF6FF
23566	Total_Lipids_in_Medium_HDL	Total Lipids in Medium HDL	M-HDL-L	M_HDL_L	0	Lipoprotein subclasses	#7E6E85	Medium HDL	#C2E7BB
23538	Total_Lipids_in_Medium_LDL	Total Lipids in Medium LDL	M-LDL-L	M_LDL_L	0	Lipoprotein subclasses	#7E6E85	Medium LDL	#BAE3B3
23503	Total_Lipids_in_Medium_VLDL	Total Lipids in Medium VLDL	M-VLDL-L	M_VLDL_L	0	Lipoprotein subclasses	#7E6E85	Medium VLDL	#B1E0AB
23573	Total_Lipids_in_Small_HDL	Total Lipids in Small HDL	S-HDL-L	S_HDL_L	0	Lipoprotein subclasses	#7E6E85	Small HDL	#A9DCA3
23545	Total_Lipids_in_Small_LDL	Total Lipids in Small LDL	S-LDL-L	S_LDL_L	0	Lipoprotein subclasses	#7E6E85	Small LDL	#A1D99B
23510	Total_Lipids_in_Small_VLDL	Total Lipids in Small VLDL	S-VLDL-L	S_VLDL_L	0	Lipoprotein subclasses	#7E6E85	Small VLDL	#97D492
23424	Total_Lipids_in_VLDL	Total Lipids in VLDL	VLDL-L	VLDL_L	0	Total lipids	#EC83BA	Total lipids	#B3DAF6FF
23552	Total_Lipids_in_Very_Large_HDL	Total Lipids in Very Large HDL	XL-HDL-L	XL_HDL_L	0	Lipoprotein subclasses	#7E6E85	Very large HDL	#8DCF8A
23489	Total_Lipids_in_Very_Large_VLDL	Total Lipids in Very Large VLDL	XL-VLDL-L	XL_VLDL_L	0	Lipoprotein subclasses	#7E6E85	Very large VLDL	#83CB82
23517	Total_Lipids_in_Very_Small_VLDL	Total Lipids in Very Small VLDL	XS-VLDL-L	XS_VLDL_L	0	Lipoprotein subclasses	#7E6E85	Very small VLDL	#79C67A
23411	Total_Phospholipids_in_Lipoprotein_Particles	Total Phospholipids in Lipoprotein Particles	Total-PL	Total_PL	0	Phospholipids	#DB728C	Phospholipids	#B3DAF6FF
23407	Total_Triglycerides	Total Triglycerides	Total triglycerides	Total_TG	1	Triglycerides	#C28EA9	Triglycerides	#B3DAF6FF
23487	Triglycerides_in_Chylomicrons_and_Extremely_Large_VLDL	Triglycerides in Chylomicrons and Extremely Large VLDL	XXL-VLDL-TG	XXL_VLDL_TG	0	Lipoprotein subclasses	#7E6E85	Chylomicrons and extremely large VLDL	#EDF8E9
23410	Triglycerides_in_HDL	Triglycerides in HDL	HDL-TG	HDL_TG	0	Triglycerides	#C28EA9	Triglycerides	#B3DAF6FF
23529	Triglycerides_in_IDL	Triglycerides in IDL	IDL-TG	IDL_TG	0	Lipoprotein subclasses	#7E6E85	IDL	#E4F4DF
23409	Triglycerides_in_LDL	Triglycerides in LDL	LDL-TG	LDL_TG	0	Triglycerides	#C28EA9	Triglycerides	#B3DAF6FF
23564	Triglycerides_in_Large_HDL	Triglycerides in Large HDL	L-HDL-TG	L_HDL_TG	0	Lipoprotein subclasses	#7E6E85	Large HDL	#DCF1D6
23536	Triglycerides_in_Large_LDL	Triglycerides in Large LDL	L-LDL-TG	L_LDL_TG	0	Lipoprotein subclasses	#7E6E85	Large LDL	#D3EECD
23501	Triglycerides_in_Large_VLDL	Triglycerides in Large VLDL	L-VLDL-TG	L_VLDL_TG	0	Lipoprotein subclasses	#7E6E85	Large VLDL	#CBEAC4
23571	Triglycerides_in_Medium_HDL	Triglycerides in Medium HDL	M-HDL-TG	M_HDL_TG	0	Lipoprotein subclasses	#7E6E85	Medium HDL	#C2E7BB
23543	Triglycerides_in_Medium_LDL	Triglycerides in Medium LDL	M-LDL-TG	M_LDL_TG	0	Lipoprotein subclasses	#7E6E85	Medium LDL	#BAE3B3
23508	Triglycerides_in_Medium_VLDL	Triglycerides in Medium VLDL	M-VLDL-TG	M_VLDL_TG	0	Lipoprotein subclasses	#7E6E85	Medium VLDL	#B1E0AB
23578	Triglycerides_in_Small_HDL	Triglycerides in Small HDL	S-HDL-TG	S_HDL_TG	0	Lipoprotein subclasses	#7E6E85	Small HDL	#A9DCA3
23550	Triglycerides_in_Small_LDL	Triglycerides in Small LDL	S-LDL-TG	S_LDL_TG	0	Lipoprotein subclasses	#7E6E85	Small LDL	#A1D99B
23515	Triglycerides_in_Small_VLDL	Triglycerides in Small VLDL	S-VLDL-TG	S_VLDL_TG	0	Lipoprotein subclasses	#7E6E85	Small VLDL	#97D492
23408	Triglycerides_in_VLDL	Triglycerides in VLDL	VLDL-TG	VLDL_TG	0	Triglycerides	#C28EA9	Triglycerides	#B3DAF6FF
23557	Triglycerides_in_Very_Large_HDL	Triglycerides in Very Large HDL	XL-HDL-TG	XL_HDL_TG	0	Lipoprotein subclasses	#7E6E85	Very large HDL	#8DCF8A
23494	Triglycerides_in_Very_Large_VLDL	Triglycerides in Very Large VLDL	XL-VLDL-TG	XL_VLDL_TG	0	Lipoprotein subclasses	#7E6E85	Very large VLDL	#83CB82
23522	Triglycerides_in_Very_Small_VLDL	Triglycerides in Very Small VLDL	XS-VLDL-TG	XS_VLDL_TG	0	Lipoprotein subclasses	#7E6E85	Very small VLDL	#79C67A
23435	Triglycerides_to_Phosphoglycerides_ratio	Triglycerides to Phosphoglycerides ratio	TG/PG	TG_by_PG	0	Relative lipoprotein lipid concentrations	#48A462	Other lipids	#B3DAF6FF
23583	Triglycerides_to_Total_Lipids_in_Chylomicrons_and_Extremely_Large_VLDL_percentage	Triglycerides to Total Lipids in Chylomicrons and Extremely Large VLDL percentage	XXL-VLDL-TG %	XXL_VLDL_TG_pct	0	Relative lipoprotein lipid concentrations	#48A462	Chylomicrons and extremely large VLDL ratios	#6EC173
23613	Triglycerides_to_Total_Lipids_in_IDL_percentage	Triglycerides to Total Lipids in IDL percentage	IDL-TG %	IDL_TG_pct	0	Relative lipoprotein lipid concentrations	#48A462	IDL ratios	#62BB6D
23638	Triglycerides_to_Total_Lipids_in_Large_HDL_percentage	Triglycerides to Total Lipids in Large HDL percentage	L-HDL-TG %	L_HDL_TG_pct	0	Relative lipoprotein lipid concentrations	#48A462	Large HDL ratios	#57B668
23618	Triglycerides_to_Total_Lipids_in_Large_LDL_percentage	Triglycerides to Total Lipids in Large LDL percentage	L-LDL-TG %	L_LDL_TG_pct	0	Relative lipoprotein lipid concentrations	#48A462	Large LDL ratios	#4CB062
23593	Triglycerides_to_Total_Lipids_in_Large_VLDL_percentage	Triglycerides to Total Lipids in Large VLDL percentage	L-VLDL-TG %	L_VLDL_TG_pct	0	Relative lipoprotein lipid concentrations	#48A462	Large VLDL ratios	#41AB5D
23643	Triglycerides_to_Total_Lipids_in_Medium_HDL_percentage	Triglycerides to Total Lipids in Medium HDL percentage	M-HDL-TG %	M_HDL_TG_pct	0	Relative lipoprotein lipid concentrations	#48A462	Medium HDL ratios	#3AA357
23623	Triglycerides_to_Total_Lipids_in_Medium_LDL_percentage	Triglycerides to Total Lipids in Medium LDL percentage	M-LDL-TG %	M_LDL_TG_pct	0	Relative lipoprotein lipid concentrations	#48A462	Medium LDL ratios	#339C52
23598	Triglycerides_to_Total_Lipids_in_Medium_VLDL_percentage	Triglycerides to Total Lipids in Medium VLDL percentage	M-VLDL-TG %	M_VLDL_TG_pct	0	Relative lipoprotein lipid concentrations	#48A462	Medium VLDL ratios	#2D954D
23648	Triglycerides_to_Total_Lipids_in_Small_HDL_percentage	Triglycerides to Total Lipids in Small HDL percentage	S-HDL-TG %	S_HDL_TG_pct	0	Relative lipoprotein lipid concentrations	#48A462	Small HDL ratios	#268E47
23628	Triglycerides_to_Total_Lipids_in_Small_LDL_percentage	Triglycerides to Total Lipids in Small LDL percentage	S-LDL-TG %	S_LDL_TG_pct	0	Relative lipoprotein lipid concentrations	#48A462	Small LDL ratios	#1F8542
23603	Triglycerides_to_Total_Lipids_in_Small_VLDL_percentage	Triglycerides to Total Lipids in Small VLDL percentage	S-VLDL-TG %	S_VLDL_TG_pct	0	Relative lipoprotein lipid concentrations	#48A462	Small VLDL ratios	#177A3E
23633	Triglycerides_to_Total_Lipids_in_Very_Large_HDL_percentage	Triglycerides to Total Lipids in Very Large HDL percentage	XL-HDL-TG %	XL_HDL_TG_pct	0	Relative lipoprotein lipid concentrations	#48A462	Very large HDL ratios	#0F6F3A
23588	Triglycerides_to_Total_Lipids_in_Very_Large_VLDL_percentage	Triglycerides to Total Lipids in Very Large VLDL percentage	XL-VLDL-TG %	XL_VLDL_TG_pct	0	Relative lipoprotein lipid concentrations	#48A462	Very large VLDL ratios	#076436
23608	Triglycerides_to_Total_Lipids_in_Very_Small_VLDL_percentage	Triglycerides to Total Lipids in Very Small VLDL percentage	XS-VLDL-TG %	XS_VLDL_TG_pct	0	Relative lipoprotein lipid concentrations	#48A462	Very small VLDL ratios	#005A32
23469	Tyrosine	Tyrosine	Tyrosine	Tyr	1	Amino acids	#974661	Aromatic amino acids	#FDA2D7FF
23403	VLDL_Cholesterol	VLDL Cholesterol	VLDL-C	VLDL_C	1	Cholesterol	#FF7F00	Cholesterol	#8EFBAEFF
23467	Valine	Valine	Valine	Val	1	Amino acids	#974661	Branched-chain amino acids	#FEBACDFF
NA	MOSTest	MOSTest	MOSTest	NA	0	Multivariate	#999999	Multivariate	black
NA	min-p	Min-P	Min-P	NA	0	Multivariate	#999999	Multivariate	black
