## Supplementary material for "Divergent patterns of genetic overlap between severe mental disorders and metabolic markers": ST2

trait	rg_CAD	se_CAD	p_CAD	rg_T2D	se_T2D	p_T2D	rg_BMI	se_BMI	p_BMI	rg_MDD	se_MDD	p_MDD	rg_BIP	se_BIP	p_BIP	rg_SCZ	se_SCZ	p_SCZ
3_Hydroxybutyrate	0.0539	0.0409	0.18746	0.0857	0.0407	0.035412	0.0800	0.0344	0.020074	0.0991	0.0287	0.00055837	-0.0399	0.0388	0.30403	3.8297e-02	0.0322	0.23391
Acetate	-0.1712	0.0469	0.00025952	-0.2421	0.0497	1.1377e-06	-0.2108	0.0366	8.1998e-09	-0.1170	0.0375	0.0017803	0.0191	0.0324	0.55501	3.3975e-02	0.0280	0.22453
Acetoacetate	0.1103	0.0441	0.012307	0.1689	0.0431	8.8437e-05	0.2011	0.0362	2.824e-08	0.1088	0.0298	0.00026618	0.0939	0.0321	0.0034189	9.2686e-02	0.0319	0.0036719
Acetone	-0.1018	0.0429	0.017676	-0.1132	0.0306	0.00021852	-0.0281	0.0353	0.42603	0.0288	0.0275	0.29382	0.0811	0.0333	0.014853	1.2872e-01	0.0346	0.00019939
Alanine	0.1493	0.0351	2.1294e-05	0.3110	0.0406	1.9404e-14	0.0813	0.0251	0.0011832	0.0274	0.0208	0.18928	-0.0033	0.0259	0.89748	-1.0956e-01	0.0219	5.6999e-07
Albumin	-0.0757	0.0350	0.030588	-0.1172	0.0246	1.8846e-06	-0.2882	0.0235	1.6665e-34	-0.0561	0.0189	0.0029689	-0.0243	0.0243	0.31586	-1.7265e-02	0.0238	0.46774
Apolipoprotein_A1	-0.2145	0.0393	4.6982e-08	-0.3353	0.0288	2.8134e-31	-0.2829	0.0291	2.083e-22	-0.0815	0.0184	9.0813e-06	0.0367	0.0251	0.14309	1.9951e-02	0.0213	0.3484
Apolipoprotein_B	0.1245	0.0499	0.012593	0.1032	0.0389	0.0079299	0.0599	0.0320	0.061013	0.0508	0.0223	0.022835	0.0173	0.0270	0.52185	-2.1229e-02	0.0242	0.38028
Apolipoprotein_B_to_Apolipoprotein_A1_ratio	0.2234	0.0477	2.8719e-06	0.2830	0.0484	5.0581e-09	0.2144	0.0422	3.8681e-07	0.0879	0.0238	0.0002208	0.0022	0.0281	0.93802	-2.6345e-02	0.0261	0.31368
Average_Diameter_for_HDL_Particles	-0.3797	0.0336	1.5329e-29	-0.4975	0.0344	2.044e-47	-0.3384	0.0348	2.4791e-22	-0.1872	0.0172	1.3232e-27	0.0651	0.0251	0.0095541	7.5171e-02	0.0239	0.0016539
Average_Diameter_for_LDL_Particles	-0.2787	0.0736	0.00015298	-0.4663	0.0532	1.7568e-18	-0.2315	0.0385	1.8899e-09	-0.0924	0.0251	0.00023619	0.1389	0.0370	0.00017672	8.5202e-02	0.0284	0.002691
Average_Diameter_for_VLDL_Particles	0.3146	0.0457	5.921e-12	0.4475	0.0400	4.8879e-29	0.2481	0.0308	8.0159e-16	0.1515	0.0180	4.0427e-17	-0.0636	0.0254	0.012239	-7.6865e-02	0.0206	0.00019421
Cholesterol_in_Chylomicrons_and_Extremely_Large_VLDL	0.3156	0.0531	2.8517e-09	0.4137	0.0470	1.2443e-18	0.2418	0.0328	1.6954e-13	0.1392	0.0197	1.7728e-12	-0.0467	0.0280	0.095219	-6.2539e-02	0.0212	0.0031754
Cholesterol_in_IDL	-0.1844	0.0786	0.019038	-0.2629	0.0362	3.7793e-13	-0.1523	0.0273	2.3424e-08	-0.0752	0.0217	0.00053859	0.0601	0.0337	0.074789	1.0744e-02	0.0234	0.64673
Cholesterol_in_Large_HDL	-0.4133	0.0395	1.3064e-25	-0.5112	0.0339	2.5561e-51	-0.3471	0.0332	1.2394e-25	-0.1759	0.0165	1.7573e-26	0.0636	0.0255	0.012629	6.9169e-02	0.0226	0.0022275
Cholesterol_in_Large_LDL	-0.0123	0.0615	0.84203	-0.0813	0.0270	0.0026544	-0.0870	0.0260	0.0008178	0.0030	0.0224	0.89418	0.0400	0.0292	0.17135	-7.6424e-03	0.0237	0.74717
Cholesterol_in_Large_VLDL	0.2919	0.0354	1.4999e-16	0.3791	0.0406	9.4138e-21	0.2178	0.0318	7.11e-12	0.1280	0.0189	1.2127e-11	-0.0269	0.0240	0.2631	-5.7549e-02	0.0209	0.0059891
Cholesterol_in_Medium_HDL	-0.2503	0.0368	1.0291e-11	-0.3661	0.0274	1.0637e-40	-0.2872	0.0297	3.6242e-22	-0.0875	0.0179	9.6833e-07	0.0380	0.0247	0.12351	2.5477e-02	0.0222	0.25089
Cholesterol_in_Medium_LDL	0.1544	0.0493	0.0017293	0.1492	0.0432	0.00055227	0.0549	0.0321	0.086973	0.0772	0.0236	0.0010633	-0.0026	0.0272	0.92453	-3.8006e-02	0.0251	0.13039
Cholesterol_in_Medium_VLDL	0.0514	0.0549	0.34911	0.0042	0.0312	0.8921	0.0071	0.0292	0.80831	0.0236	0.0228	0.30008	0.0240	0.0280	0.39098	-1.7058e-02	0.0244	0.48442
Cholesterol_in_Small_HDL	0.0914	0.0368	0.01291	0.0395	0.0256	0.12249	-0.0491	0.0221	0.026558	0.0953	0.0189	4.7064e-07	-0.0093	0.0222	0.67474	-3.7027e-02	0.0219	0.090595
Cholesterol_in_Small_LDL	0.1297	0.0510	0.011013	0.1186	0.0395	0.0026568	0.0486	0.0314	0.12119	0.0646	0.0229	0.004683	0.0058	0.0271	0.83176	-2.3841e-02	0.0242	0.32405
Cholesterol_in_Small_VLDL	0.2023	0.0435	3.371e-06	0.2025	0.0433	2.945e-06	0.1210	0.0361	0.000811	0.0886	0.0220	5.6462e-05	0.0159	0.0260	0.54076	-2.6157e-02	0.0232	0.25937
Cholesterol_in_Very_Large_HDL	-0.4160	0.0465	3.4794e-19	-0.4980	0.0459	1.9223e-27	-0.3188	0.0370	7.5032e-18	-0.1918	0.0176	9.0553e-28	0.0763	0.0288	0.0080638	7.3560e-02	0.0234	0.0016548
Cholesterol_in_Very_Large_VLDL	0.2943	0.0371	2.0503e-15	0.3847	0.0404	1.7037e-21	0.2297	0.0326	1.7236e-12	0.1323	0.0187	1.4251e-12	-0.0326	0.0244	0.18262	-5.5212e-02	0.0211	0.0087449
Cholesterol_in_Very_Small_VLDL	-0.0350	0.0595	0.55717	-0.1041	0.0293	0.00038054	-0.0338	0.0271	0.21279	-0.0346	0.0212	0.10296	0.0530	0.0316	0.093831	2.0765e-05	0.0237	0.9993
Cholesterol_to_Total_Lipids_in_Chylomicrons_and_Extremely_Large_VLDL_percentage	-0.1373	0.1261	0.27602	-0.3844	0.0657	4.7609e-09	-0.2185	0.0313	3.1072e-12	-0.0914	0.0284	0.001312	0.0569	0.0318	0.073555	6.6716e-02	0.0279	0.016842
Cholesterol_to_Total_Lipids_in_IDL_percentage	-0.3648	0.0650	1.9527e-08	-0.4263	0.0474	2.3442e-19	-0.2479	0.0351	1.7346e-12	-0.1444	0.0222	7.8189e-11	0.0047	0.0306	0.87849	5.1039e-03	0.0228	0.82298
Cholesterol_to_Total_Lipids_in_Large_HDL_percentage	-0.4111	0.0407	6.1826e-24	-0.5179	0.0381	4.8512e-42	-0.3345	0.0364	3.5834e-20	-0.1699	0.0170	1.6735e-23	0.0534	0.0240	0.026191	8.4812e-02	0.0216	8.7974e-05
Cholesterol_to_Total_Lipids_in_Large_LDL_percentage	-0.3733	0.0816	4.7428e-06	-0.4884	0.0509	8.7416e-22	-0.3511	0.0383	4.936e-20	-0.1571	0.0239	5.3544e-11	0.0239	0.0313	0.44419	2.6164e-02	0.0250	0.29536
Cholesterol_to_Total_Lipids_in_Large_VLDL_percentage	-0.1956	0.0786	0.012837	-0.3694	0.0470	4.0868e-15	-0.1754	0.0323	5.4947e-08	-0.1119	0.0229	1.0767e-06	0.0602	0.0312	0.054109	6.6211e-02	0.0240	0.0058292
Cholesterol_to_Total_Lipids_in_Medium_HDL_percentage	-0.3615	0.0358	4.9415e-24	-0.4763	0.0338	3.3615e-45	-0.3211	0.0323	3.1771e-23	-0.1465	0.0174	4.0701e-17	0.0376	0.0249	0.13037	6.4410e-02	0.0207	0.0018569
Cholesterol_to_Total_Lipids_in_Medium_LDL_percentage	-0.3243	0.0748	1.4478e-05	-0.3711	0.0517	6.8429e-13	-0.2398	0.0386	5.1033e-10	-0.1569	0.0300	1.6922e-07	-0.0558	0.0368	0.12947	-2.9283e-02	0.0302	0.33281
Cholesterol_to_Total_Lipids_in_Medium_VLDL_percentage	-0.3428	0.0606	1.5219e-08	-0.4704	0.0456	5.6465e-25	-0.2405	0.0324	1.0854e-13	-0.1510	0.0193	4.9202e-15	0.0491	0.0276	0.075625	6.3423e-02	0.0212	0.0027863
Cholesterol_to_Total_Lipids_in_Small_HDL_percentage	-0.2839	0.0610	3.2477e-06	-0.3562	0.0424	4.7671e-17	-0.2343	0.0356	4.7272e-11	-0.0935	0.0207	6.3832e-06	0.0211	0.0277	0.44605	4.9622e-02	0.0232	0.032422
Cholesterol_to_Total_Lipids_in_Small_LDL_percentage	-0.1508	0.0713	0.034428	-0.2770	0.0312	7.5948e-19	-0.1988	0.0293	1.1832e-11	-0.0357	0.0237	0.13222	-0.0474	0.0292	0.10427	-2.2972e-02	0.0287	0.42337
Cholesterol_to_Total_Lipids_in_Small_VLDL_percentage	-0.2680	0.0727	0.00022685	-0.3732	0.0471	2.32e-15	-0.1624	0.0324	5.2034e-07	-0.1087	0.0212	3.0921e-07	0.0402	0.0309	0.19351	5.1914e-02	0.0221	0.018576
Cholesterol_to_Total_Lipids_in_Very_Large_HDL_percentage	0.1816	0.0504	0.00031609	0.2440	0.0369	3.8525e-11	0.1734	0.0414	2.8601e-05	0.1261	0.0256	8.0357e-07	-0.0656	0.0328	0.045589	-5.5297e-02	0.0343	0.10653
Cholesterol_to_Total_Lipids_in_Very_Large_VLDL_percentage	-0.3210	0.0614	1.7306e-07	-0.4802	0.0452	2.2417e-26	-0.2541	0.0327	8.4168e-15	-0.1462	0.0199	2.2412e-13	0.0600	0.0278	0.031096	7.7670e-02	0.0214	0.00027755
Cholesterol_to_Total_Lipids_in_Very_Small_VLDL_percentage	-0.3710	0.0600	6.3299e-10	-0.4534	0.0474	1.2248e-21	-0.2467	0.0347	1.099e-12	-0.1574	0.0195	6.8933e-16	0.0243	0.0294	0.40773	2.5161e-02	0.0213	0.23659
Cholesteryl_Esters_in_Chylomicrons_and_Extremely_Large_VLDL	0.3139	0.0491	1.6914e-10	0.4040	0.0452	3.8455e-19	0.2394	0.0327	2.5432e-13	0.1421	0.0197	5.9448e-13	-0.0386	0.0273	0.1575	-6.0436e-02	0.0211	0.0041741
Cholesteryl_Esters_in_HDL	-0.3383	0.0351	5.3888e-22	-0.4567	0.0276	2.6859e-61	-0.3386	0.0308	3.7748e-28	-0.1310	0.0173	3.3577e-14	0.0528	0.0245	0.031353	4.9001e-02	0.0217	0.023882
Cholesteryl_Esters_in_IDL	-0.1683	0.0805	0.036455	-0.2397	0.0331	4.4973e-13	-0.1432	0.0261	4.1374e-08	-0.0670	0.0220	0.0023037	0.0491	0.0324	0.12931	4.0282e-03	0.0232	0.86239
Cholesteryl_Esters_in_Large_HDL	-0.4088	0.0380	5.6583e-27	-0.5138	0.0331	2.0961e-54	-0.3530	0.0333	3.2888e-26	-0.1744	0.0165	3.1022e-26	0.0643	0.0252	0.01092	7.1028e-02	0.0225	0.0015782
Cholesteryl_Esters_in_Large_LDL	0.0213	0.0576	0.71193	-0.0384	0.0289	0.18375	-0.0660	0.0259	0.01094	0.0177	0.0225	0.43129	0.0374	0.0292	0.20132	-1.0578e-02	0.0240	0.65894
Cholesteryl_Esters_in_Large_VLDL	0.2754	0.0354	7.0656e-15	0.3350	0.0401	6.274e-17	0.1937	0.0316	8.441e-10	0.1171	0.0189	6.1599e-10	-0.0191	0.0241	0.42742	-5.1002e-02	0.0218	0.019394
Cholesteryl_Esters_in_LDL	0.0717	0.0531	0.17744	0.0344	0.0343	0.31685	-0.0186	0.0278	0.50451	0.0468	0.0232	0.043559	0.0307	0.0279	0.27138	-1.7449e-02	0.0246	0.47845
Cholesteryl_Esters_in_Medium_HDL	-0.2459	0.0365	1.567e-11	-0.3716	0.0275	1.5008e-41	-0.2903	0.0306	2.1034e-21	-0.0865	0.0179	1.3044e-06	0.0380	0.0241	0.11504	2.6046e-02	0.0225	0.24599
Cholesteryl_Esters_in_Medium_LDL	0.1858	0.0459	5.1439e-05	0.2038	0.0464	1.1358e-05	0.0940	0.0338	0.0054276	0.0935	0.0236	7.5045e-05	-0.0109	0.0269	0.68456	-4.5245e-02	0.0249	0.069754
Cholesteryl_Esters_in_Medium_VLDL	-0.0737	0.0709	0.29882	-0.1671	0.0300	2.4606e-08	-0.0833	0.0270	0.0020033	-0.0296	0.0228	0.19394	0.0396	0.0302	0.18943	1.0107e-02	0.0241	0.67491
Cholesteryl_Esters_in_Small_HDL	0.0900	0.0372	0.01557	0.0338	0.0246	0.17037	-0.0437	0.0221	0.04849	0.1043	0.0198	1.4869e-07	-0.0176	0.0216	0.41679	-3.7485e-02	0.0236	0.11278
Cholesteryl_Esters_in_Small_LDL	0.1616	0.0486	0.00088263	0.1813	0.0458	7.6263e-05	0.0866	0.0340	0.01092	0.0882	0.0242	0.00026786	-0.0014	0.0272	0.95926	-3.6358e-02	0.0249	0.14396
Cholesteryl_Esters_in_Small_VLDL	0.2281	0.0402	1.3531e-08	0.2361	0.0416	1.4004e-08	0.1448	0.0350	3.5099e-05	0.0980	0.0207	2.2741e-06	0.0051	0.0256	0.84131	-2.7936e-02	0.0229	0.22185
Cholesteryl_Esters_in_Very_Large_HDL	-0.4174	0.0447	9.6883e-21	-0.5051	0.0428	4.399e-32	-0.3313	0.0363	7.25e-20	-0.1902	0.0173	4.0477e-28	0.0734	0.0280	0.0087657	7.6145e-02	0.0232	0.0010533
Cholesteryl_Esters_in_Very_Large_VLDL	0.2745	0.0380	4.8792e-13	0.3580	0.0418	1.0173e-17	0.2176	0.0334	7.4009e-11	0.1311	0.0194	1.315e-11	-0.0282	0.0245	0.24945	-4.5503e-02	0.0218	0.037098
Cholesteryl_Esters_in_Very_Small_VLDL	-0.0938	0.0664	0.15793	-0.1765	0.0315	2.0742e-08	-0.0816	0.0263	0.0019307	-0.0582	0.0211	0.0058025	0.0511	0.0319	0.1092	8.2003e-03	0.0235	0.72673
Cholesteryl_Esters_in_VLDL	0.1645	0.0454	0.00028771	0.1718	0.0418	3.9419e-05	0.1141	0.0353	0.0012166	0.0733	0.0220	0.00088785	0.0119	0.0256	0.64299	-2.8210e-02	0.0232	0.22384
Cholesteryl_Esters_to_Total_Lipids_in_Chylomicrons_and_Extremely_Large_VLDL_percentage	-0.1023	0.1411	0.46851	-0.3165	0.0663	1.8203e-06	-0.1755	0.0318	3.262e-08	-0.0550	0.0287	0.055139	0.0470	0.0370	0.20397	6.3482e-02	0.0317	0.045479
Cholesteryl_Esters_to_Total_Lipids_in_IDL_percentage	-0.3782	0.0809	2.9122e-06	-0.4230	0.0536	3.1055e-15	-0.2406	0.0384	3.8137e-10	-0.1255	0.0248	4.0601e-07	0.0037	0.0333	0.91154	-1.0992e-02	0.0265	0.67808
Cholesteryl_Esters_to_Total_Lipids_in_Large_HDL_percentage	-0.4193	0.0431	2.2865e-22	-0.5246	0.0367	2.6664e-46	-0.3516	0.0367	9.4326e-22	-0.1664	0.0171	2.1334e-22	0.0522	0.0233	0.02526	8.6826e-02	0.0218	7.074e-05
Cholesteryl_Esters_to_Total_Lipids_in_Large_LDL_percentage	0.0775	0.0508	0.1275	0.0288	0.0369	0.4346	-0.0967	0.0293	0.00096392	0.0448	0.0252	0.075084	-0.0129	0.0368	0.72668	-3.0899e-02	0.0293	0.29207
Cholesteryl_Esters_to_Total_Lipids_in_Large_VLDL_percentage	-0.2774	0.0709	9.0934e-05	-0.4486	0.0457	9.8911e-23	-0.2308	0.0320	5.5335e-13	-0.1451	0.0209	4.0672e-12	0.0638	0.0290	0.027833	6.7553e-02	0.0220	0.0020991
Cholesteryl_Esters_to_Total_Lipids_in_Medium_HDL_percentage	-0.3687	0.0479	1.4019e-14	-0.4518	0.0380	1.2157e-32	-0.2960	0.0341	4.0208e-18	-0.1310	0.0182	6.4762e-13	0.0355	0.0253	0.16081	6.5185e-02	0.0222	0.0032659
Cholesteryl_Esters_to_Total_Lipids_in_Medium_LDL_percentage	0.2667	0.0481	2.9025e-08	0.3521	0.0471	7.6529e-14	0.2042	0.0350	5.5473e-09	0.1067	0.0213	5.2689e-07	-0.0737	0.0302	0.014826	-7.0911e-02	0.0234	0.0024662
Cholesteryl_Esters_to_Total_Lipids_in_Medium_VLDL_percentage	-0.3561	0.0587	1.2883e-09	-0.4804	0.0456	5.3983e-26	-0.2479	0.0332	7.7169e-14	-0.1511	0.0192	3.1799e-15	0.0537	0.0273	0.049115	6.6864e-02	0.0211	0.0015214
Cholesteryl_Esters_to_Total_Lipids_in_Small_HDL_percentage	-0.2228	0.0461	1.3459e-06	-0.2809	0.0343	2.7545e-16	-0.1741	0.0309	1.6999e-08	-0.0548	0.0204	0.0070787	-0.0020	0.0264	0.94032	3.3714e-02	0.0237	0.15417
Cholesteryl_Esters_to_Total_Lipids_in_Small_LDL_percentage	0.2380	0.0393	1.3608e-09	0.2228	0.0412	6.2175e-08	0.0979	0.0282	0.00050754	0.1206	0.0230	1.495e-07	-0.0602	0.0303	0.04743	-6.1527e-02	0.0237	0.0095689
Cholesteryl_Esters_to_Total_Lipids_in_Small_VLDL_percentage	-0.1944	0.0726	0.0073766	-0.3021	0.0464	7.6942e-11	-0.1019	0.0322	0.001576	-0.0749	0.0220	0.00066133	0.0500	0.0332	0.1326	6.0873e-02	0.0233	0.0090346
Cholesteryl_Esters_to_Total_Lipids_in_Very_Large_HDL_percentage	-0.2038	0.0561	0.00028333	-0.2962	0.0328	1.7537e-19	-0.2336	0.0336	3.859e-12	-0.0206	0.0233	0.37504	0.0198	0.0281	0.48094	3.2778e-02	0.0283	0.24759
Cholesteryl_Esters_to_Total_Lipids_in_Very_Large_VLDL_percentage	-0.3270	0.0612	9.1068e-08	-0.4804	0.0463	3.5813e-25	-0.2559	0.0332	1.378e-14	-0.1455	0.0204	1.0165e-12	0.0548	0.0280	0.050499	7.3959e-02	0.0215	0.00059874
Cholesteryl_Esters_to_Total_Lipids_in_Very_Small_VLDL_percentage	-0.3688	0.0590	4.1901e-10	-0.4730	0.0474	1.7564e-23	-0.2654	0.0346	1.7624e-14	-0.1575	0.0196	8.335e-16	0.0280	0.0289	0.33322	3.3445e-02	0.0210	0.11169
Citrate	-0.0559	0.0455	0.21912	-0.0788	0.0304	0.0094759	-0.1015	0.0329	0.0020047	-0.0872	0.0269	0.00117	-0.1363	0.0395	0.00055925	-6.4539e-02	0.0308	0.036287
Clinical_LDL_Cholesterol	0.0049	0.0636	0.93914	-0.0418	0.0290	0.14884	-0.0419	0.0281	0.13549	0.0149	0.0233	0.52111	0.0352	0.0302	0.24375	-1.3929e-02	0.0252	0.58064
Concentration_of_Chylomicrons_and_Extremely_Large_VLDL_Particles	0.3143	0.0559	1.8749e-08	0.4272	0.0456	7.6937e-21	0.2465	0.0321	1.4888e-14	0.1409	0.0197	7.512e-13	-0.0404	0.0265	0.12756	-6.1315e-02	0.0213	0.0040623
Concentration_of_HDL_Particles	-0.1558	0.0366	2.0885e-05	-0.2686	0.0250	6.2055e-27	-0.2429	0.0256	2.6322e-21	-0.0409	0.0182	0.024323	0.0284	0.0238	0.23118	4.3446e-03	0.0207	0.83341
Concentration_of_IDL_Particles	-0.0383	0.0688	0.5776	-0.0864	0.0297	0.0035796	-0.0180	0.0299	0.54647	-0.0178	0.0224	0.42694	0.0382	0.0319	0.23064	-4.2838e-03	0.0252	0.8652
Concentration_of_Large_HDL_Particles	-0.3883	0.0363	1.1012e-26	-0.5017	0.0324	5.8413e-54	-0.3544	0.0330	6.5129e-27	-0.1710	0.0169	4.0812e-24	0.0670	0.0259	0.0095746	7.0203e-02	0.0226	0.0018682
Concentration_of_Large_LDL_Particles	0.0881	0.0513	0.085737	0.0526	0.0348	0.13052	0.0265	0.0294	0.36755	0.0432	0.0223	0.052893	0.0380	0.0276	0.16827	-7.5944e-03	0.0240	0.75165
Concentration_of_Large_VLDL_Particles	0.3025	0.0356	2.0929e-17	0.4096	0.0407	8.3039e-24	0.2321	0.0320	4.1472e-13	0.1379	0.0185	1.0302e-13	-0.0312	0.0238	0.18852	-5.8537e-02	0.0203	0.0039819
Concentration_of_LDL_Particles	0.1003	0.0519	0.053445	0.0840	0.0383	0.028173	0.0384	0.0308	0.21253	0.0504	0.0229	0.027998	0.0294	0.0276	0.2862	-8.9840e-03	0.0239	0.70751
Concentration_of_Medium_HDL_Particles	-0.2005	0.0394	3.628e-07	-0.3244	0.0293	1.6649e-28	-0.2727	0.0305	4.0635e-19	-0.0766	0.0186	3.8944e-05	0.0337	0.0252	0.18141	1.4817e-02	0.0219	0.49871
Concentration_of_Medium_LDL_Particles	0.1651	0.0484	0.0006377	0.1904	0.0454	2.6827e-05	0.0945	0.0346	0.0063579	0.0727	0.0233	0.001789	-0.0100	0.0273	0.71438	-4.1294e-02	0.0250	0.098689
Concentration_of_Medium_VLDL_Particles	0.2162	0.0415	1.9524e-07	0.2600	0.0457	1.307e-08	0.1471	0.0353	3.0319e-05	0.0960	0.0218	1.0513e-05	-0.0109	0.0252	0.66539	-5.0755e-02	0.0231	0.028003
Concentration_of_Small_HDL_Particles	0.1405	0.0337	3.0151e-05	0.1053	0.0278	0.00015035	-0.0044	0.0227	0.84661	0.1109	0.0188	3.9989e-09	-0.0163	0.0216	0.45087	-4.5399e-02	0.0219	0.037954
Concentration_of_Small_LDL_Particles	0.1548	0.0503	0.002071	0.1810	0.0457	7.5091e-05	0.0934	0.0351	0.0077368	0.0646	0.0230	0.005006	0.0006	0.0280	0.98232	-3.3251e-02	0.0248	0.18016
Concentration_of_Small_VLDL_Particles	0.2716	0.0337	7.6667e-16	0.3270	0.0390	4.9763e-17	0.1774	0.0317	2.1492e-08	0.1162	0.0182	1.6632e-10	-0.0111	0.0231	0.63006	-4.3071e-02	0.0208	0.038285
Concentration_of_Very_Large_HDL_Particles	-0.4093	0.0525	6.4543e-15	-0.4914	0.0451	1.1842e-27	-0.3350	0.0383	2.0438e-18	-0.1919	0.0185	4.0397e-25	0.0824	0.0295	0.0052733	7.5368e-02	0.0243	0.0019337
Concentration_of_Very_Large_VLDL_Particles	0.3167	0.0375	3.0685e-17	0.4313	0.0405	1.9315e-26	0.2495	0.0319	5.2401e-15	0.1432	0.0182	3.7149e-15	-0.0381	0.0240	0.11267	-6.2767e-02	0.0199	0.0016387
Concentration_of_Very_Small_VLDL_Particles	0.1220	0.0463	0.0083743	0.1106	0.0347	0.0014205	0.0881	0.0325	0.0066581	0.0373	0.0208	0.073643	0.0347	0.0274	0.20588	-1.9170e-02	0.0234	0.41235
Concentration_of_VLDL_Particles	0.2324	0.0390	2.528e-09	0.2879	0.0431	2.3169e-11	0.1655	0.0322	2.7384e-07	0.1012	0.0197	2.9928e-07	0.0006	0.0244	0.98077	-3.9852e-02	0.0220	0.069915
Creatinine	0.0950	0.0330	0.0039607	0.0790	0.0230	0.00059119	0.1132	0.0228	6.8701e-07	0.0090	0.0199	0.65137	-0.0963	0.0262	0.00023866	-7.0094e-02	0.0232	0.00247
Degree_of_Unsaturation	-0.2736	0.0508	7.1901e-08	-0.3872	0.0295	2.553e-39	-0.2656	0.0258	7.27e-25	-0.2013	0.0220	5.9496e-20	0.0862	0.0259	0.0008629	6.8541e-02	0.0231	0.0030496
Docosahexaenoic_Acid	-0.0896	0.0441	0.042478	-0.1556	0.0247	2.9534e-10	-0.1855	0.0256	4.5945e-13	-0.1171	0.0223	1.4834e-07	0.1079	0.0262	3.7148e-05	5.0570e-02	0.0249	0.042128
Docosahexaenoic_Acid_to_Total_Fatty_Acids_percentage	-0.2538	0.0440	7.7967e-09	-0.3431	0.0267	9.91e-38	-0.2700	0.0260	3.1904e-25	-0.1858	0.0243	1.9519e-14	0.1167	0.0289	5.4952e-05	1.0101e-01	0.0248	4.5679e-05
Free_Cholesterol_in_Chylomicrons_and_Extremely_Large_VLDL	0.2885	0.0439	5.1644e-11	0.4082	0.0451	1.544e-19	0.2346	0.0326	5.9329e-13	0.1365	0.0199	6.4227e-12	-0.0396	0.0271	0.14357	-5.7917e-02	0.0215	0.0070123
Free_Cholesterol_in_HDL	-0.3223	0.0431	7.9222e-14	-0.4223	0.0321	1.8977e-39	-0.3134	0.0298	6.3655e-26	-0.1273	0.0183	3.1e-12	0.0646	0.0274	0.018522	4.9829e-02	0.0224	0.025956
Free_Cholesterol_in_IDL	-0.1714	0.0752	0.022613	-0.2567	0.0361	1.1201e-12	-0.1516	0.0263	8.2222e-09	-0.0831	0.0222	0.000185	0.0479	0.0337	0.15496	1.4397e-02	0.0231	0.53275
Free_Cholesterol_in_Large_HDL	-0.4017	0.0458	1.882e-18	-0.4941	0.0372	3.0067e-40	-0.3322	0.0334	2.465e-23	-0.1706	0.0172	2.7289e-23	0.0728	0.0274	0.0078775	7.4754e-02	0.0234	0.0014246
Free_Cholesterol_in_Large_LDL	-0.1086	0.0751	0.14799	-0.1897	0.0309	8.5685e-10	-0.1397	0.0272	2.7039e-07	-0.0355	0.0231	0.1238	0.0470	0.0321	0.14268	3.9706e-03	0.0246	0.87195
Free_Cholesterol_in_Large_VLDL	0.3055	0.0349	2.0475e-18	0.4074	0.0418	2.0197e-22	0.2360	0.0326	4.8067e-13	0.1371	0.0186	1.8397e-13	-0.0331	0.0242	0.17141	-5.8679e-02	0.0204	0.0040091
Free_Cholesterol_in_LDL	-0.1101	0.0747	0.1404	-0.1879	0.0310	1.4307e-09	-0.1338	0.0268	6.1433e-07	-0.0359	0.0230	0.1186	0.0480	0.0326	0.14072	1.1057e-02	0.0244	0.64998
Free_Cholesterol_in_Medium_HDL	-0.2260	0.0370	9.5431e-10	-0.3371	0.0275	1.3998e-34	-0.2752	0.0275	1.1927e-23	-0.0875	0.0184	1.8432e-06	0.0475	0.0254	0.061255	2.5470e-02	0.0217	0.24117
Free_Cholesterol_in_Medium_LDL	0.0181	0.0615	0.76836	-0.0432	0.0283	0.12611	-0.0575	0.0274	0.035796	0.0208	0.0236	0.37662	0.0157	0.0292	0.59067	-5.8278e-03	0.0253	0.8175
Free_Cholesterol_in_Medium_VLDL	0.1723	0.0437	8.1453e-05	0.1833	0.0445	3.8124e-05	0.1054	0.0343	0.0021377	0.0685	0.0220	0.0018371	0.0040	0.0258	0.87636	-3.7486e-02	0.0234	0.10855
Free_Cholesterol_in_Small_HDL	0.0903	0.0385	0.018893	0.0431	0.0271	0.11162	-0.0612	0.0220	0.0053989	0.0662	0.0188	0.00043892	0.0202	0.0234	0.38782	-2.8243e-02	0.0197	0.1519
Free_Cholesterol_in_Small_LDL	-0.0546	0.0922	0.55327	-0.0592	0.0298	0.046722	-0.0464	0.0309	0.13356	-0.0076	0.0273	0.7795	0.0217	0.0378	0.56486	1.0894e-02	0.0281	0.69875
Free_Cholesterol_in_Small_VLDL	0.1675	0.0436	0.00012255	0.1638	0.0410	6.4138e-05	0.0950	0.0332	0.0041474	0.0723	0.0222	0.0011468	0.0062	0.0259	0.80994	-3.1002e-02	0.0236	0.18822
Free_Cholesterol_in_Very_Large_HDL	-0.3966	0.0551	6.0217e-13	-0.4444	0.0521	1.4953e-17	-0.2638	0.0385	7.16e-12	-0.1959	0.0197	2.4275e-23	0.0726	0.0306	0.017647	6.9803e-02	0.0243	0.0040241
Free_Cholesterol_in_Very_Large_VLDL	0.3000	0.0372	7.5722e-16	0.4072	0.0412	4.4446e-23	0.2396	0.0321	9.1807e-14	0.1300	0.0188	4.5333e-12	-0.0376	0.0248	0.12989	-6.1389e-02	0.0205	0.0027547
Free_Cholesterol_in_Very_Small_VLDL	0.0994	0.0498	0.045811	0.0656	0.0327	0.045091	0.0671	0.0311	0.030873	0.0153	0.0208	0.46214	0.0320	0.0285	0.26114	-1.6124e-02	0.0231	0.48496
Free_Cholesterol_in_VLDL	0.2398	0.0409	4.5918e-09	0.3116	0.0451	4.6775e-12	0.1859	0.0335	2.9094e-08	0.1036	0.0202	2.821e-07	-0.0137	0.0251	0.58482	-5.3046e-02	0.0223	0.017492
Free_Cholesterol_to_Total_Lipids_in_Chylomicrons_and_Extremely_Large_VLDL_percentage	-0.1754	0.1094	0.10907	-0.4191	0.0580	4.8703e-13	-0.2698	0.0340	2.1146e-15	-0.1243	0.0283	1.1114e-05	0.0636	0.0308	0.039008	7.1903e-02	0.0264	0.0064067
Free_Cholesterol_to_Total_Lipids_in_IDL_percentage	-0.3247	0.0479	1.1862e-11	-0.3727	0.0433	7.1365e-18	-0.2051	0.0318	1.0545e-10	-0.1631	0.0216	3.9123e-14	0.0178	0.0286	0.53325	4.5132e-02	0.0226	0.045968
Free_Cholesterol_to_Total_Lipids_in_Large_HDL_percentage	-0.3445	0.0665	2.219e-07	-0.3845	0.0498	1.2302e-14	-0.1952	0.0340	9.4072e-09	-0.1643	0.0214	1.7705e-14	0.0952	0.0323	0.003223	6.9618e-02	0.0255	0.00626
Free_Cholesterol_to_Total_Lipids_in_Large_LDL_percentage	-0.3744	0.0512	2.7286e-13	-0.4770	0.0478	1.8403e-23	-0.2760	0.0360	1.6221e-14	-0.1620	0.0191	2.5531e-17	0.0248	0.0282	0.37862	4.7434e-02	0.0202	0.01902
Free_Cholesterol_to_Total_Lipids_in_Large_VLDL_percentage	0.1862	0.0595	0.0017414	0.1155	0.0312	0.00021547	0.1122	0.0377	0.0028816	0.0820	0.0237	0.00053903	0.0428	0.0339	0.20651	4.0401e-02	0.0280	0.14868
Free_Cholesterol_to_Total_Lipids_in_Medium_HDL_percentage	-0.3499	0.0504	3.9861e-12	-0.4561	0.0332	5.0606e-43	-0.3266	0.0317	7.2392e-25	-0.1506	0.0188	1.0465e-15	0.0882	0.0271	0.0011235	5.9828e-02	0.0229	0.0091211
Free_Cholesterol_to_Total_Lipids_in_Medium_LDL_percentage	-0.3411	0.0500	8.5839e-12	-0.4609	0.0469	8.6251e-23	-0.2811	0.0359	4.7404e-15	-0.1561	0.0200	5.234e-15	0.0328	0.0275	0.23228	6.3949e-02	0.0204	0.0016801
Free_Cholesterol_to_Total_Lipids_in_Medium_VLDL_percentage	-0.3195	0.0690	3.6809e-06	-0.4321	0.0477	1.2265e-19	-0.2185	0.0317	5.5686e-12	-0.1465	0.0210	2.9055e-12	0.0562	0.0305	0.065419	6.1756e-02	0.0220	0.004912
Free_Cholesterol_to_Total_Lipids_in_Small_HDL_percentage	-0.2629	0.0705	0.00019379	-0.3435	0.0483	1.1224e-12	-0.2725	0.0356	1.9646e-14	-0.1537	0.0226	1.0194e-11	0.0968	0.0376	0.010018	7.5254e-02	0.0267	0.0048161
Free_Cholesterol_to_Total_Lipids_in_Small_LDL_percentage	-0.3074	0.0594	2.3297e-07	-0.3927	0.0509	1.2752e-14	-0.2251	0.0347	8.4655e-11	-0.1373	0.0225	1.0731e-09	0.0245	0.0307	0.42343	5.3084e-02	0.0223	0.017286
Free_Cholesterol_to_Total_Lipids_in_Small_VLDL_percentage	-0.3324	0.0695	1.7201e-06	-0.4262	0.0505	3.0688e-17	-0.2111	0.0342	6.7602e-10	-0.1301	0.0218	2.5398e-09	0.0332	0.0300	0.26794	4.2585e-02	0.0222	0.05513
Free_Cholesterol_to_Total_Lipids_in_Very_Large_HDL_percentage	0.3619	0.0384	4.1835e-21	0.5099	0.0364	1.1621e-44	0.3709	0.0380	1.7853e-22	0.1575	0.0185	1.417e-17	-0.0746	0.0280	0.0077063	-7.7084e-02	0.0255	0.0024563
Free_Cholesterol_to_Total_Lipids_in_Very_Large_VLDL_percentage	-0.2843	0.0629	6.1574e-06	-0.4238	0.0459	2.8786e-20	-0.2031	0.0324	3.6468e-10	-0.1654	0.0215	1.433e-14	0.0512	0.0292	0.079769	5.6145e-02	0.0231	0.015295
Free_Cholesterol_to_Total_Lipids_in_Very_Small_VLDL_percentage	-0.1904	0.0575	0.00092352	-0.1905	0.0384	6.7856e-07	-0.0381	0.0287	0.18469	-0.1167	0.0234	6.043e-07	-0.0101	0.0351	0.77414	1.0817e-02	0.0227	0.63387
Glucose	0.1558	0.0371	2.6426e-05	0.5499	0.0470	1.4074e-31	0.1738	0.0323	7.6123e-08	0.0745	0.0249	0.002721	-0.0086	0.0282	0.76161	-4.0642e-02	0.0252	0.10631
Glutamine	-0.2060	0.0345	2.4151e-09	-0.2174	0.0361	1.7097e-09	-0.2096	0.0264	1.8877e-15	-0.0665	0.0194	0.00060093	0.0096	0.0245	0.69537	2.8831e-02	0.0202	0.15441
Glycine	0.0550	0.1550	0.72277	-0.3670	0.0926	7.3308e-05	-0.1148	0.0852	0.17779	-0.0017	0.0626	0.97885	-0.1971	0.0904	0.029233	-6.2161e-02	0.0776	0.4233
Glycoprotein_Acetyls	0.3229	0.0402	9.4343e-16	0.4658	0.0434	7.6564e-27	0.3342	0.0326	1.3311e-24	0.1905	0.0178	1.2919e-26	-0.0324	0.0232	0.16338	-5.1060e-02	0.0197	0.009396
HDL_Cholesterol	-0.3309	0.0368	2.5402e-19	-0.4480	0.0289	3.0748e-54	-0.3295	0.0309	1.2805e-26	-0.1225	0.0177	4.3333e-12	0.0538	0.0249	0.030885	4.3837e-02	0.0225	0.051226
Histidine	-0.0969	0.0450	0.031257	0.0175	0.0317	0.58139	-0.0903	0.0299	0.002563	-0.0475	0.0281	0.090742	0.0166	0.0403	0.68022	-1.6069e-02	0.0304	0.59707
Isoleucine	0.2014	0.0380	1.1411e-07	0.4587	0.0387	1.9684e-32	0.2489	0.0348	8.8906e-13	0.0555	0.0242	0.021448	-0.0027	0.0325	0.93299	-6.0079e-02	0.0263	0.022181
Lactate	0.1549	0.0485	0.0014048	0.2720	0.0321	2.5075e-17	0.1016	0.0362	0.0050399	0.0786	0.0290	0.0066425	-0.1037	0.0334	0.0019012	-7.5915e-02	0.0298	0.010814
LDL_Cholesterol	0.0605	0.0565	0.28421	0.0088	0.0325	0.78582	-0.0329	0.0281	0.24206	0.0381	0.0240	0.11298	0.0292	0.0289	0.31274	-1.9798e-02	0.0250	0.42904
Leucine	0.1837	0.0355	2.3475e-07	0.4095	0.0342	5.4257e-33	0.2303	0.0305	4.4249e-14	0.0706	0.0207	0.00065495	-0.0045	0.0291	0.87605	-6.2225e-02	0.0225	0.0056132
Linoleic_Acid	0.0205	0.0493	0.6771	-0.0443	0.0274	0.10554	-0.0663	0.0256	0.0095922	0.0309	0.0225	0.17115	0.0292	0.0273	0.28364	-1.9177e-02	0.0226	0.39607
Linoleic_Acid_to_Total_Fatty_Acids_percentage	-0.3894	0.0503	9.5854e-15	-0.5470	0.0412	2.7233e-40	-0.3750	0.0341	4.2607e-28	-0.1511	0.0219	5.5905e-12	0.0202	0.0272	0.4568	5.4252e-02	0.0225	0.015691
Monounsaturated_Fatty_Acids	0.2881	0.0348	1.2663e-16	0.3617	0.0396	6.023e-20	0.2178	0.0300	4.1417e-13	0.1545	0.0199	8.3356e-15	-0.0133	0.0237	0.57427	-5.2182e-02	0.0195	0.0075978
Monounsaturated_Fatty_Acids_to_Total_Fatty_Acids_percentage	0.3576	0.0421	2.1255e-17	0.4756	0.0410	3.9843e-31	0.3125	0.0331	3.8716e-21	0.1936	0.0188	8.2988e-25	-0.0416	0.0259	0.10749	-4.8127e-02	0.0203	0.017633
Omega_3_Fatty_Acids	0.1125	0.0322	0.00047853	0.1172	0.0321	0.00025736	0.0044	0.0242	0.85723	-0.0310	0.0196	0.11399	0.0624	0.0218	0.0042586	5.1525e-03	0.0217	0.81206
Omega_3_Fatty_Acids_to_Total_Fatty_Acids_percentage	-0.0023	0.1003	0.98178	-0.0352	0.0592	0.55254	-0.1245	0.0699	0.075097	-0.1320	0.0760	0.082459	-0.0954	0.0933	0.30651	-5.6668e-03	0.0704	0.9358
Omega_6_Fatty_Acids	0.0664	0.0460	0.14875	0.0173	0.0282	0.54124	-0.0229	0.0252	0.36341	0.0491	0.0207	0.017621	0.0205	0.0245	0.40269	-3.3424e-02	0.0229	0.14408
Omega_6_Fatty_Acids_to_Omega_3_Fatty_Acids_ratio	-0.2049	0.1152	0.075221	-0.1847	0.0660	0.0051077	-0.0394	0.0706	0.57667	0.0119	0.0771	0.8775	0.1121	0.0911	0.2184	-3.5350e-03	0.0705	0.96003
Omega_6_Fatty_Acids_to_Total_Fatty_Acids_percentage	-0.3675	0.0510	6.0415e-13	-0.4847	0.0478	3.4761e-24	-0.2989	0.0358	7.4181e-17	-0.1560	0.0194	9.4942e-16	0.0275	0.0274	0.31504	6.0989e-02	0.0211	0.0037751
Phenylalanine	0.1022	0.0397	0.010075	0.3350	0.0416	8.6117e-16	0.2865	0.0411	3.0927e-12	0.1070	0.0278	0.00012026	0.0856	0.0371	0.021136	1.4072e-02	0.0341	0.67957
Phosphatidylcholines	-0.0424	0.0435	0.3296	-0.1172	0.0262	7.6019e-06	-0.1409	0.0247	1.183e-08	-0.0088	0.0182	0.62783	0.0528	0.0238	0.026204	-5.5544e-03	0.0188	0.768
Phosphoglycerides	0.0130	0.0394	0.74075	-0.0346	0.0246	0.15835	-0.0818	0.0225	0.00027576	0.0184	0.0182	0.31034	0.0371	0.0237	0.11665	-1.9652e-02	0.0184	0.28673
Phospholipids_in_Chylomicrons_and_Extremely_Large_VLDL	0.2938	0.0443	3.2653e-11	0.4233	0.0448	3.3315e-21	0.2411	0.0323	8.4785e-14	0.1406	0.0202	3.7068e-12	-0.0357	0.0264	0.17588	-5.6148e-02	0.0214	0.0086913
Phospholipids_in_HDL	-0.2344	0.0385	1.1057e-09	-0.3483	0.0302	9.3865e-31	-0.2746	0.0290	2.4687e-21	-0.0940	0.0189	6.3773e-07	0.0452	0.0257	0.078019	3.1601e-02	0.0222	0.15468
Phospholipids_in_IDL	-0.0955	0.0676	0.15734	-0.1805	0.0307	4.3354e-09	-0.1050	0.0245	1.8858e-05	-0.0444	0.0215	0.038507	0.0624	0.0321	0.052356	1.7338e-02	0.0227	0.44534
Phospholipids_in_Large_HDL	-0.3648	0.0360	4.4101e-24	-0.4688	0.0325	4.174e-47	-0.3291	0.0314	1.2498e-25	-0.1563	0.0175	3.4318e-19	0.0627	0.0263	0.017111	6.7280e-02	0.0234	0.0040713
Phospholipids_in_Large_LDL	0.0214	0.0603	0.72198	-0.0318	0.0286	0.26651	-0.0418	0.0276	0.12956	0.0184	0.0230	0.42482	0.0290	0.0292	0.31996	-2.2005e-02	0.0245	0.37001
Phospholipids_in_Large_VLDL	0.3065	0.0342	3.19e-19	0.4113	0.0416	4.9013e-23	0.2372	0.0320	1.2196e-13	0.1374	0.0189	3.4758e-13	-0.0282	0.0240	0.2386	-5.9806e-02	0.0204	0.0034293
Phospholipids_in_LDL	0.0388	0.0610	0.52502	0.0040	0.0327	0.90275	-0.0219	0.0290	0.45056	0.0296	0.0239	0.21537	0.0366	0.0308	0.23382	-1.3948e-02	0.0248	0.57352
Phospholipids_in_Medium_HDL	-0.0995	0.0427	0.019816	-0.2144	0.0293	2.6198e-13	-0.1982	0.0295	1.9162e-11	-0.0316	0.0191	0.09813	0.0274	0.0258	0.28796	4.1679e-03	0.0221	0.85008
Phospholipids_in_Medium_LDL	0.1717	0.0477	0.00032344	0.1609	0.0419	0.00012208	0.0666	0.0311	0.032312	0.0925	0.0239	0.00010659	0.0061	0.0267	0.81757	-3.5488e-02	0.0246	0.14946
Phospholipids_in_Medium_VLDL	0.2030	0.0416	1.0635e-06	0.2448	0.0453	6.6941e-08	0.1404	0.0352	6.7384e-05	0.0958	0.0226	2.2694e-05	-0.0012	0.0248	0.96143	-4.4674e-02	0.0231	0.052992
Phospholipids_in_Small_HDL	0.1806	0.0327	3.2916e-08	0.1454	0.0297	9.7305e-07	0.0293	0.0237	0.21583	0.1017	0.0192	1.102e-07	-0.0209	0.0225	0.35483	-5.3712e-02	0.0202	0.007711
Phospholipids_in_Small_LDL	0.0776	0.0706	0.27173	0.1164	0.0406	0.0041466	0.0574	0.0330	0.082238	0.0469	0.0257	0.068536	0.0240	0.0322	0.45719	-7.9217e-03	0.0258	0.75876
Phospholipids_in_Small_VLDL	0.2199	0.0399	3.6954e-08	0.2526	0.0438	8.0349e-09	0.1420	0.0344	3.7085e-05	0.0996	0.0214	3.2438e-06	0.0003	0.0249	0.9898	-3.8768e-02	0.0223	0.082643
Phospholipids_in_Very_Large_HDL	-0.4065	0.0444	5.3667e-20	-0.4823	0.0443	1.2749e-27	-0.3099	0.0379	2.9985e-16	-0.1857	0.0185	9.4963e-24	0.0777	0.0283	0.0060792	7.8149e-02	0.0249	0.0016825
Phospholipids_in_Very_Large_VLDL	0.3077	0.0369	8.0938e-17	0.4204	0.0407	4.8269e-25	0.2484	0.0317	4.7967e-15	0.1351	0.0187	5.6171e-13	-0.0411	0.0247	0.096242	-6.1698e-02	0.0200	0.0020859
Phospholipids_in_Very_Small_VLDL	0.1672	0.0422	7.2815e-05	0.1577	0.0346	5.0337e-06	0.1139	0.0300	0.00014814	0.0548	0.0198	0.0055988	0.0371	0.0256	0.14716	-1.0997e-02	0.0224	0.62278
Phospholipids_in_VLDL	0.2508	0.0381	4.4139e-11	0.3312	0.0429	1.0881e-14	0.1962	0.0320	9.1019e-10	0.1088	0.0196	2.8711e-08	-0.0152	0.0245	0.53534	-5.2067e-02	0.0217	0.016461
Phospholipids_to_Total_Lipids_in_Chylomicrons_and_Extremely_Large_VLDL_percentage	0.3646	0.0633	8.5376e-09	0.3048	0.0472	1.0716e-10	0.1359	0.0456	0.0029119	0.1547	0.0289	8.6643e-08	0.0016	0.0413	0.96852	-1.8195e-02	0.0346	0.5995
Phospholipids_to_Total_Lipids_in_IDL_percentage	0.1980	0.0741	0.007519	0.1393	0.0283	8.584e-07	0.1131	0.0318	0.00037862	0.0527	0.0268	0.049114	0.0320	0.0362	0.37719	8.0607e-02	0.0343	0.018742
Phospholipids_to_Total_Lipids_in_Large_HDL_percentage	0.4156	0.0579	6.9174e-13	0.5274	0.0377	1.6423e-44	0.3831	0.0349	5.2055e-28	0.1745	0.0185	4.9345e-21	-0.0675	0.0234	0.0039276	-8.9748e-02	0.0223	5.6568e-05
Phospholipids_to_Total_Lipids_in_Large_LDL_percentage	-0.1045	0.0410	0.010765	-0.0436	0.0313	0.1633	0.1084	0.0294	0.00022401	-0.0222	0.0227	0.32765	-0.0599	0.0334	0.072921	-1.6822e-02	0.0242	0.48689
Phospholipids_to_Total_Lipids_in_Large_VLDL_percentage	0.3804	0.0472	8.0048e-16	0.4027	0.0387	2.07e-25	0.2634	0.0337	5.1205e-15	0.1702	0.0198	8.5149e-18	-0.0029	0.0266	0.91428	-3.6731e-02	0.0230	0.11054
Phospholipids_to_Total_Lipids_in_Medium_HDL_percentage	0.3831	0.0464	1.3957e-16	0.5180	0.0309	3.3299e-63	0.3850	0.0327	5.1449e-32	0.1469	0.0174	2.8535e-17	-0.0500	0.0249	0.04522	-5.8816e-02	0.0218	0.0068914
Phospholipids_to_Total_Lipids_in_Medium_LDL_percentage	-0.1982	0.0546	0.000283	-0.2912	0.0511	1.1895e-08	-0.1377	0.0384	0.00033089	-0.0475	0.0243	0.050899	0.0666	0.0370	0.072368	7.6788e-02	0.0279	0.0058944
Phospholipids_to_Total_Lipids_in_Medium_VLDL_percentage	-0.3081	0.0744	3.484e-05	-0.4089	0.0483	2.5173e-17	-0.1969	0.0330	2.4543e-09	-0.1166	0.0218	8.9426e-08	0.0761	0.0334	0.022894	5.5414e-02	0.0242	0.021875
Phospholipids_to_Total_Lipids_in_Small_HDL_percentage	-0.0949	0.0541	0.07927	-0.1001	0.0307	0.0011098	-0.0075	0.0300	0.80399	-0.0811	0.0260	0.0018083	0.0111	0.0291	0.70333	-1.3339e-02	0.0274	0.62657
Phospholipids_to_Total_Lipids_in_Small_LDL_percentage	-0.2558	0.0411	4.7529e-10	-0.2637	0.0421	3.8799e-10	-0.0991	0.0294	0.00073777	-0.1184	0.0224	1.1866e-07	0.0651	0.0293	0.026214	7.0149e-02	0.0225	0.0018466
Phospholipids_to_Total_Lipids_in_Small_VLDL_percentage	-0.3469	0.0683	3.8076e-07	-0.4329	0.0489	9.1234e-19	-0.2157	0.0341	2.6089e-10	-0.1350	0.0214	2.9036e-10	0.0421	0.0309	0.17267	5.2646e-02	0.0225	0.019531
Phospholipids_to_Total_Lipids_in_Very_Large_HDL_percentage	-0.3671	0.0359	1.7332e-24	-0.4646	0.0426	1.1188e-27	-0.2851	0.0402	1.3762e-12	-0.1871	0.0189	4.6921e-23	0.0628	0.0269	0.0197	7.3542e-02	0.0258	0.004359
Phospholipids_to_Total_Lipids_in_Very_Large_VLDL_percentage	0.1528	0.0452	0.00071741	0.1489	0.0333	8.0148e-06	0.1497	0.0337	9.1736e-06	0.0560	0.0224	0.012326	0.0047	0.0270	0.86089	-1.7688e-02	0.0255	0.48764
Phospholipids_to_Total_Lipids_in_Very_Small_VLDL_percentage	0.3054	0.0449	1.0416e-11	0.4068	0.0335	7.7302e-34	0.3224	0.0340	2.7333e-21	0.1213	0.0210	7.9942e-09	0.0141	0.0286	0.62328	3.2576e-02	0.0242	0.17911
Polyunsaturated_Fatty_Acids	0.0518	0.0474	0.27457	0.0289	0.0292	0.32297	-0.0339	0.0238	0.15526	0.0040	0.0195	0.83686	0.0270	0.0276	0.32773	-2.5106e-02	0.0207	0.22518
Polyunsaturated_Fatty_Acids_to_Monounsaturated_Fatty_Acids_ratio	-0.3697	0.0454	4.1104e-16	-0.4869	0.0389	5.5635e-36	-0.3189	0.0317	7.8914e-24	-0.1984	0.0192	3.9715e-25	0.0543	0.0250	0.029925	6.4583e-02	0.0200	0.0012111
Polyunsaturated_Fatty_Acids_to_Total_Fatty_Acids_percentage	-0.3598	0.0498	5.0864e-13	-0.4864	0.0390	9.1039e-36	-0.3172	0.0308	6.6387e-25	-0.1922	0.0203	2.9053e-21	0.0602	0.0264	0.022591	8.4040e-02	0.0207	4.8723e-05
Pyruvate	0.0305	0.0452	0.49993	0.0559	0.0338	0.098364	0.0556	0.0273	0.04165	0.0659	0.0287	0.021785	0.0033	0.0304	0.91467	-1.6643e-02	0.0256	0.51543
Remnant_Cholesterol_Non_HDL_Non_LDL__Cholesterol	0.0822	0.0509	0.1066	0.0664	0.0348	0.056635	0.0370	0.0294	0.20721	0.0385	0.0217	0.076386	0.0217	0.0271	0.42234	-3.0554e-02	0.0238	0.19905
Saturated_Fatty_Acids	0.2083	0.0370	1.7838e-08	0.2769	0.0396	2.8797e-12	0.1392	0.0280	6.5553e-07	0.1046	0.0193	6.0038e-08	-0.0107	0.0238	0.65329	-5.9583e-02	0.0196	0.0023446
Saturated_Fatty_Acids_to_Total_Fatty_Acids_percentage	0.1332	0.0448	0.0029214	0.2706	0.0322	4.6673e-17	0.1516	0.0305	6.6592e-07	0.0699	0.0252	0.0056472	-0.0500	0.0319	0.11704	-6.8301e-02	0.0267	0.010501
Sphingomyelins	-0.1841	0.0714	0.0099785	-0.2602	0.0314	1.2041e-16	-0.1952	0.0286	8.469e-12	-0.0381	0.0204	0.061299	0.0817	0.0306	0.0075892	3.0703e-02	0.0229	0.18074
Total_Cholesterol	-0.0808	0.0628	0.19867	-0.1627	0.0287	1.4022e-08	-0.1360	0.0260	1.6568e-07	-0.0210	0.0207	0.3098	0.0456	0.0296	0.12332	2.2928e-04	0.0225	0.99187
Total_Cholesterol_Minus_HDL_C	0.0537	0.0561	0.33921	0.0225	0.0332	0.49863	-0.0080	0.0283	0.77637	0.0331	0.0230	0.14972	0.0298	0.0285	0.29579	-2.3891e-02	0.0243	0.32577
Total_Cholines	-0.0469	0.0471	0.31929	-0.1103	0.0255	1.4969e-05	-0.1279	0.0238	7.2278e-08	-0.0002	0.0186	0.99041	0.0455	0.0243	0.060792	-7.6725e-03	0.0200	0.70083
Total_Concentration_of_Branched_Chain_Amino_Acids_Leucine_+_Isoleucine_+_Valine	0.1888	0.0351	7.3242e-08	0.4582	0.0343	1.0282e-40	0.2592	0.0312	1.0799e-16	0.0657	0.0218	0.0025412	0.0038	0.0274	0.88999	-6.1162e-02	0.0223	0.0061075
Total_Concentration_of_Lipoprotein_Particles	-0.1397	0.0404	0.00054631	-0.2399	0.0253	2.1208e-21	-0.2236	0.0248	1.8354e-19	-0.0264	0.0186	0.15656	0.0350	0.0240	0.14587	4.8715e-03	0.0202	0.80904
Total_Esterified_Cholesterol	-0.0995	0.0627	0.11246	-0.1806	0.0287	3.27e-10	-0.1509	0.0259	5.7781e-09	-0.0244	0.0203	0.22901	0.0475	0.0292	0.10359	-1.1048e-03	0.0219	0.9598
Total_Fatty_Acids	0.1953	0.0366	9.5561e-08	0.2430	0.0396	8.5607e-10	0.1144	0.0276	3.457e-05	0.0982	0.0195	4.9184e-07	-0.0001	0.0241	0.99649	-4.1553e-02	0.0198	0.035879
Total_Free_Cholesterol	-0.0098	0.0570	0.8636	-0.0572	0.0280	0.040978	-0.0590	0.0258	0.021915	0.0066	0.0213	0.7562	0.0396	0.0285	0.16509	-2.0084e-02	0.0229	0.37962
Total_Lipids_in_Chylomicrons_and_Extremely_Large_VLDL	0.2963	0.0598	7.3105e-07	0.4214	0.0486	4.4295e-18	0.2406	0.0322	8.6722e-14	0.1344	0.0206	7.4829e-11	-0.0403	0.0273	0.13999	-5.8105e-02	0.0219	0.0080209
Total_Lipids_in_HDL	-0.2681	0.0371	5.145e-13	-0.3871	0.0291	1.8892e-40	-0.3009	0.0287	9.7308e-26	-0.1047	0.0182	9.1696e-09	0.0506	0.0252	0.045051	3.8358e-02	0.0219	0.080249
Total_Lipids_in_IDL	-0.1016	0.0700	0.14677	-0.1784	0.0299	2.4115e-09	-0.1098	0.0251	1.2612e-05	-0.0414	0.0215	0.053884	0.0554	0.0323	0.085819	6.6751e-03	0.0229	0.77076
Total_Lipids_in_Large_HDL	-0.3818	0.0365	1.2258e-25	-0.4901	0.0328	1.7579e-50	-0.3453	0.0323	9.7772e-27	-0.1644	0.0172	1.3577e-21	0.0675	0.0261	0.0097222	7.2356e-02	0.0232	0.0018178
Total_Lipids_in_Large_LDL	0.0352	0.0571	0.53784	-0.0197	0.0294	0.50312	-0.0472	0.0267	0.077369	0.0287	0.0229	0.21065	0.0349	0.0290	0.22924	-1.7592e-02	0.0239	0.46207
Total_Lipids_in_Large_VLDL	0.2958	0.0364	4.2398e-16	0.4063	0.0419	3.1069e-22	0.2290	0.0318	6.3297e-13	0.1353	0.0191	1.3399e-12	-0.0360	0.0243	0.13828	-6.0288e-02	0.0206	0.003442
Total_Lipids_in_LDL	0.0513	0.0569	0.36702	0.0104	0.0326	0.75071	-0.0253	0.0277	0.36175	0.0322	0.0234	0.16878	0.0363	0.0294	0.21715	-1.6041e-02	0.0241	0.50562
Total_Lipids_in_Lipoprotein_Particles	0.0765	0.0477	0.10892	0.0707	0.0332	0.032982	0.0016	0.0260	0.95221	0.0449	0.0209	0.031854	0.0268	0.0253	0.28978	-3.1911e-02	0.0210	0.12802
Total_Lipids_in_Medium_HDL	-0.1478	0.0409	0.00030343	-0.2687	0.0290	2.0287e-20	-0.2371	0.0294	6.6211e-16	-0.0465	0.0186	0.012525	0.0297	0.0254	0.24122	1.1066e-02	0.0219	0.61376
Total_Lipids_in_Medium_LDL	0.1797	0.0472	0.00014149	0.1901	0.0454	2.8192e-05	0.0815	0.0331	0.013836	0.0960	0.0244	8.459e-05	0.0012	0.0268	0.96516	-3.8725e-02	0.0247	0.11633
Total_Lipids_in_Medium_VLDL	0.2382	0.0402	2.9817e-09	0.3086	0.0465	3.1928e-11	0.1684	0.0336	5.3069e-07	0.1117	0.0215	2.1396e-07	-0.0159	0.0246	0.51654	-5.3046e-02	0.0226	0.019116
Total_Lipids_in_Small_HDL	0.1903	0.0287	3.5064e-11	0.1632	0.0301	5.9712e-08	0.0350	0.0236	0.13796	0.1148	0.0193	2.568e-09	-0.0226	0.0220	0.30259	-5.2927e-02	0.0198	0.0074451
Total_Lipids_in_Small_LDL	0.1527	0.0499	0.0022348	0.1641	0.0425	0.00011197	0.0754	0.0322	0.019097	0.0792	0.0229	0.00054618	0.0101	0.0268	0.70589	-2.7142e-02	0.0237	0.25294
Total_Lipids_in_Small_VLDL	0.2688	0.0349	1.3412e-14	0.3224	0.0395	3.0207e-16	0.1770	0.0316	2.1484e-08	0.1181	0.0190	5.6924e-10	-0.0108	0.0232	0.64264	-4.5095e-02	0.0211	0.032286
Total_Lipids_in_Very_Large_HDL	-0.4218	0.0575	2.3046e-13	-0.4890	0.0471	2.7208e-25	-0.3136	0.0374	5.3625e-17	-0.1825	0.0186	8.0215e-23	0.0813	0.0295	0.0059039	8.1903e-02	0.0249	0.00099726
Total_Lipids_in_Very_Large_VLDL	0.3074	0.0379	5.3148e-16	0.4264	0.0413	5.0306e-25	0.2472	0.0318	8.2255e-15	0.1408	0.0189	1.0428e-13	-0.0411	0.0242	0.089904	-5.9883e-02	0.0200	0.0027604
Total_Lipids_in_Very_Small_VLDL	0.1202	0.0441	0.0064351	0.1103	0.0335	0.00098499	0.0774	0.0290	0.0075857	0.0395	0.0200	0.048027	0.0438	0.0263	0.095668	-1.0119e-02	0.0218	0.64316
Total_Lipids_in_VLDL	0.2706	0.0372	3.6333e-13	0.3607	0.0423	1.539e-17	0.2038	0.0316	1.1448e-10	0.1149	0.0195	3.6176e-09	-0.0238	0.0241	0.32303	-5.4533e-02	0.0213	0.010621
Total_Phospholipids_in_Lipoprotein_Particles	-0.0123	0.0517	0.81169	-0.0495	0.0255	0.05252	-0.0778	0.0234	0.00088421	0.0148	0.0192	0.44161	0.0377	0.0254	0.13854	-1.8640e-02	0.0194	0.33656
Total_Triglycerides	0.3116	0.0393	2.1554e-15	0.4169	0.0406	1.1087e-24	0.2336	0.0312	6.8165e-14	0.1336	0.0198	1.4354e-11	-0.0330	0.0240	0.16974	-6.7370e-02	0.0202	0.0008626
Triglycerides_in_Chylomicrons_and_Extremely_Large_VLDL	0.2926	0.0632	3.7058e-06	0.4320	0.0462	8.4707e-21	0.2452	0.0310	2.5716e-15	0.1361	0.0207	4.4184e-11	-0.0450	0.0261	0.085073	-6.4103e-02	0.0211	0.0023682
Triglycerides_in_HDL	0.2787	0.0333	6.0471e-17	0.3113	0.0401	8.7082e-15	0.1377	0.0301	4.7661e-06	0.1116	0.0206	6.2363e-08	-0.0165	0.0256	0.51915	-5.0578e-02	0.0210	0.015983
Triglycerides_in_IDL	0.2866	0.0321	4.1963e-19	0.3229	0.0398	5.0737e-16	0.1829	0.0319	9.3839e-09	0.1176	0.0193	1.1141e-09	0.0213	0.0244	0.38282	-2.3450e-02	0.0200	0.242
Triglycerides_in_Large_HDL	0.0744	0.0398	0.061677	0.0005	0.0274	0.98552	-0.0999	0.0327	0.0022397	-0.0049	0.0198	0.80507	0.0190	0.0283	0.50129	-1.3872e-02	0.0227	0.54143
Triglycerides_in_Large_LDL	0.2880	0.0324	6.2412e-19	0.3443	0.0399	5.7806e-18	0.1924	0.0328	4.3617e-09	0.1312	0.0191	6.6084e-12	0.0233	0.0233	0.31923	-2.8393e-02	0.0197	0.14861
Triglycerides_in_Large_VLDL	0.2967	0.0385	1.2416e-14	0.4245	0.0414	1.2434e-24	0.2300	0.0310	1.2757e-13	0.1371	0.0193	1.2444e-12	-0.0434	0.0236	0.065929	-7.0246e-02	0.0204	0.0005644
Triglycerides_in_LDL	0.2866	0.0323	6.7897e-19	0.3503	0.0407	7.9709e-18	0.1879	0.0320	4.4666e-09	0.1286	0.0194	3.1856e-11	0.0175	0.0236	0.4581	-3.1398e-02	0.0198	0.11341
Triglycerides_in_Medium_HDL	0.2890	0.0365	2.5881e-15	0.3188	0.0391	3.4164e-16	0.1528	0.0310	8.3337e-07	0.1203	0.0195	7.2881e-10	-0.0242	0.0263	0.35791	-5.7636e-02	0.0206	0.0051925
Triglycerides_in_Medium_LDL	0.3030	0.0333	8.7522e-20	0.3729	0.0395	3.5202e-21	0.1976	0.0321	7.0411e-10	0.1361	0.0190	7.4216e-13	0.0039	0.0232	0.86455	-3.8307e-02	0.0200	0.055219
Triglycerides_in_Medium_VLDL	0.2965	0.0346	9.5366e-18	0.3975	0.0415	1.0092e-21	0.2106	0.0311	1.2231e-11	0.1336	0.0192	3.4748e-12	-0.0362	0.0239	0.12993	-6.6199e-02	0.0204	0.0011951
Triglycerides_in_Small_HDL	0.3501	0.0378	1.8216e-20	0.4273	0.0411	2.5847e-25	0.2365	0.0332	1.047e-12	0.1527	0.0188	4.9059e-16	-0.0320	0.0252	0.2032	-5.8883e-02	0.0202	0.0035222
Triglycerides_in_Small_LDL	0.2910	0.0378	1.3144e-14	0.3811	0.0403	3.2376e-21	0.2020	0.0311	8.7003e-11	0.1282	0.0193	2.7467e-11	-0.0141	0.0239	0.5552	-4.8745e-02	0.0200	0.014853
Triglycerides_in_Small_VLDL	0.3137	0.0403	7.2639e-15	0.4002	0.0432	1.9868e-20	0.2061	0.0319	1.083e-10	0.1318	0.0195	1.3788e-11	-0.0234	0.0252	0.35337	-5.8237e-02	0.0203	0.0041506
Triglycerides_in_Very_Large_HDL	0.1634	0.0415	8.286e-05	0.1689	0.0325	1.9945e-07	0.0355	0.0247	0.15046	0.0446	0.0193	0.020712	0.0160	0.0252	0.52683	-2.4695e-02	0.0211	0.24258
Triglycerides_in_Very_Large_VLDL	0.3182	0.0415	1.8462e-14	0.4445	0.0402	2.3124e-28	0.2484	0.0314	2.4596e-15	0.1449	0.0186	5.7618e-15	-0.0459	0.0243	0.059477	-6.5166e-02	0.0197	0.00094619
Triglycerides_in_Very_Small_VLDL	0.3208	0.0409	4.2881e-15	0.3648	0.0429	1.8178e-17	0.2021	0.0331	9.7136e-10	0.1240	0.0192	1.0729e-10	0.0023	0.0250	0.92785	-3.8941e-02	0.0202	0.053628
Triglycerides_in_VLDL	0.3013	0.0396	2.9748e-14	0.4149	0.0418	2.8653e-23	0.2237	0.0313	8.4557e-13	0.1312	0.0191	6.2387e-12	-0.0399	0.0244	0.10247	-6.4674e-02	0.0201	0.0012852
Triglycerides_to_Phosphoglycerides_ratio	0.3429	0.0456	5.8216e-14	0.4766	0.0397	3.5103e-33	0.2901	0.0323	2.9507e-19	0.1432	0.0189	3.9727e-14	-0.0456	0.0260	0.079098	-7.0475e-02	0.0201	0.00045613
Triglycerides_to_Total_Lipids_in_Chylomicrons_and_Extremely_Large_VLDL_percentage	0.0067	0.1314	0.95907	0.2646	0.0692	0.00013018	0.1562	0.0331	2.3961e-06	0.0293	0.0290	0.31218	-0.0659	0.0359	0.066296	-7.1105e-02	0.0316	0.024513
Triglycerides_to_Total_Lipids_in_IDL_percentage	0.3745	0.0605	5.958e-10	0.4543	0.0458	3.6286e-23	0.2617	0.0347	4.6786e-14	0.1542	0.0215	7.7348e-13	-0.0127	0.0290	0.66144	-2.2164e-02	0.0211	0.29247
Triglycerides_to_Total_Lipids_in_Large_HDL_percentage	0.3645	0.0372	1.0729e-22	0.4409	0.0418	5.5015e-26	0.2581	0.0363	1.0857e-12	0.1425	0.0188	3.3851e-14	-0.0479	0.0272	0.078139	-7.9551e-02	0.0220	0.00030284
Triglycerides_to_Total_Lipids_in_Large_LDL_percentage	0.3631	0.0718	4.3266e-07	0.4617	0.0485	1.6134e-21	0.2870	0.0368	6.0255e-15	0.1435	0.0236	1.1231e-09	0.0086	0.0297	0.77241	-1.5311e-02	0.0231	0.50799
Triglycerides_to_Total_Lipids_in_Large_VLDL_percentage	-0.0491	0.0687	0.47488	0.0928	0.0323	0.0041124	0.0035	0.0316	0.91176	-0.0058	0.0239	0.80831	-0.0544	0.0323	0.092266	-4.5155e-02	0.0274	0.099956
Triglycerides_to_Total_Lipids_in_Medium_HDL_percentage	0.3389	0.0352	6.768e-22	0.4243	0.0383	1.6775e-28	0.2597	0.0343	3.3991e-14	0.1311	0.0186	1.8371e-12	-0.0339	0.0259	0.19185	-6.6556e-02	0.0210	0.0015343
Triglycerides_to_Total_Lipids_in_Medium_LDL_percentage	0.3264	0.0740	1.0435e-05	0.4109	0.0489	4.0861e-17	0.2303	0.0349	4.1267e-11	0.1311	0.0248	1.248e-07	0.0128	0.0313	0.68195	-1.2155e-02	0.0240	0.61242
Triglycerides_to_Total_Lipids_in_Medium_VLDL_percentage	0.3462	0.0629	3.7533e-08	0.4644	0.0465	1.6054e-23	0.2361	0.0326	4.4343e-13	0.1471	0.0201	2.8122e-13	-0.0581	0.0286	0.041822	-6.3613e-02	0.0211	0.002567
Triglycerides_to_Total_Lipids_in_Small_HDL_percentage	0.3415	0.0349	1.3556e-22	0.4453	0.0376	2.6912e-32	0.2716	0.0336	6.7934e-16	0.1408	0.0185	2.8677e-14	-0.0262	0.0256	0.30673	-5.5265e-02	0.0201	0.0060573
Triglycerides_to_Total_Lipids_in_Small_LDL_percentage	0.3202	0.0639	5.4289e-07	0.4150	0.0499	8.6973e-17	0.2191	0.0344	1.8138e-10	0.1306	0.0221	3.1709e-09	-0.0216	0.0301	0.47321	-4.7289e-02	0.0217	0.029083
Triglycerides_to_Total_Lipids_in_Small_VLDL_percentage	0.3089	0.0702	1.0914e-05	0.4012	0.0478	4.735e-17	0.1852	0.0328	1.7011e-08	0.1223	0.0213	1.0043e-08	-0.0420	0.0305	0.16839	-5.4441e-02	0.0217	0.012093
Triglycerides_to_Total_Lipids_in_Very_Large_HDL_percentage	0.3798	0.0366	3.2054e-25	0.4597	0.0438	9.4253e-26	0.2608	0.0355	2.1749e-13	0.1622	0.0187	4.8569e-18	-0.0458	0.0267	0.085591	-7.5072e-02	0.0212	0.0003991
Triglycerides_to_Total_Lipids_in_Very_Large_VLDL_percentage	0.2964	0.0691	1.7672e-05	0.4459	0.0488	6.4031e-20	0.2233	0.0327	9.0721e-12	0.1463	0.0215	1.0771e-11	-0.0595	0.0292	0.041859	-6.9754e-02	0.0226	0.002022
Triglycerides_to_Total_Lipids_in_Very_Small_VLDL_percentage	0.3492	0.0587	2.7638e-09	0.4434	0.0486	6.7084e-20	0.2284	0.0336	1.1361e-11	0.1554	0.0206	4.8757e-14	-0.0285	0.0292	0.32905	-3.5060e-02	0.0204	0.085438
Tyrosine	0.1226	0.0280	1.223e-05	0.2587	0.0490	1.3231e-07	0.2106	0.0399	1.3003e-07	0.0479	0.0175	0.0061316	0.0251	0.0248	0.31209	-1.0779e-02	0.0253	0.6704
Valine	0.2065	0.0359	9.1626e-09	0.4899	0.0305	5.1575e-58	0.2927	0.0282	3.6108e-25	0.0690	0.0214	0.0012915	0.0042	0.0274	0.87684	-6.7352e-02	0.0222	0.0024384
VLDL_Cholesterol	0.2219	0.0404	3.9776e-08	0.2658	0.0425	4.1141e-10	0.1677	0.0353	2.0085e-06	0.0935	0.0211	9.2946e-06	-0.0117	0.0242	0.6297	-4.9888e-02	0.0231	0.030605
