## Supplementary material for "Divergent patterns of genetic overlap between severe mental disorders and metabolic markers": ST3

sumstatName	overlap_scz	overlap_sd_scz	concordance_scz	overlap_bip	overlap_sd_bip	concordance_bip	overlap_mdd	overlap_sd_mdd	concordance_mdd
3_Hydroxybutyrate	146.288737640695	81.0585210687678	0.751478947292607	238.25966218379	94.0930178105897	0.276081009264024	330.721235464724	26.4188830709837	0.9069857248311
Acetate	161.895645201863	32.4797521317612	0.914585210948171	194.59990162794	37.2566994523209	0.587039922430847	NA	NA	NA
Acetoacetate	237.226436649184	39.162975968501	0.973386276868852	178.792187093083	33.354700221144	0.917037432684559	NA	NA	NA
Acetone	NA	NA	NA	175.492987425464	31.4987375125333	0.969979619665741	167.592731780899	35.8208664112393	0.815121182247126
Alanine	385.716344663963	97.2145662762312	0.210210891913766	411.762346886164	89.2945382313044	0.468535836691512	272.494916297409	103.271932496653	0.600046149526211
Albumin	719.581652664241	156.173573854031	0.494192997245955	500.417603635224	206.512476989147	0.443662492084566	278.070681512569	79.3989209661095	0.221549419196766
Apolipoprotein_A1	290.680006022857	70.1024817670258	0.543813527757684	344.848060216332	68.4599078718779	0.554298234621177	202.855564307415	25.9256911266177	0.13214694068173
Apolipoprotein_B	40.94600005575	24.4998657654603	0.40880678340141	226.109531140831	39.649813688738	0.525702922287226	122.896376597401	30.2217716242229	0.878352182789466
Apolipoprotein_B_to_Apolipoprotein_A1_ratio	67.4827181042475	36.8534520743785	0.353761256233131	186.075539107286	89.6209263174018	0.518966282432809	186.405929351468	22.4359200954121	0.881804011753405
Average_Diameter_for_HDL_Particles	351.296150493519	121.672624964794	0.676592845996794	428.289116921965	104.038436158832	0.592635404749901	489.577031515511	85.4938149899505	0.0135677631851451
Average_Diameter_for_LDL_Particles	178.329157861657	17.5478985110297	0.92510803344742	223.620672001645	16.0162374519783	0.924030913565236	194.210147910125	28.6515986530572	0.115626817340887
Average_Diameter_for_VLDL_Particles	325.985098947053	118.748112609751	0.258253888759337	496.607784523651	119.846846174489	0.399866893169026	448.533492181937	76.7683901748844	0.945109266495515
Cholesterol_in_Chylomicrons_and_Extremely_Large_VLDL	223.167450880797	81.664105901906	0.239935395609809	335.236455285739	74.675122808135	0.413814253916826	351.050044117237	60.500541897304	0.960532664175478
Cholesterol_in_IDL	65.1685987557318	37.7063855169022	0.704337711274593	220.912030407081	43.3812202680943	0.647048329985964	139.915748336705	25.9338290512629	0.131600796411714
Cholesterol_in_Large_HDL	515.688603815408	150.24582782098	0.626392300967833	566.553248916018	132.159287361741	0.576528073037794	582.166757301717	90.0421595663566	0.0788273737503889
Cholesterol_in_Large_LDL	49.5296873842291	34.4004653881503	0.605166926529323	201.47559201043	47.172853092955	0.596789610064563	62.1756133686398	36.6110357204252	0.625558795173345
Cholesterol_in_Large_VLDL	200.270830557648	57.8408707302014	0.214483544233364	423.108630290645	110.091054661175	0.452125212284868	410.614122381351	37.7293030168167	0.929527962752461
Cholesterol_in_Medium_HDL	323.476227502479	83.0818473376032	0.563895437063897	434.536180983241	53.6543019916564	0.550969614576788	232.229715363082	34.4044773669198	0.11487659728387
Cholesterol_in_Medium_LDL	69.4217884115421	38.0488239623978	0.298398567141444	192.391553749442	53.4106446591684	0.496063421369379	163.88453142751	19.6265816900535	0.892112751415462
Cholesterol_in_Medium_VLDL	40.7517230267124	27.7006033890207	0.479040820307207	195.556748135347	42.8776456073919	0.539948705659513	86.698291522125	35.7037653098199	0.764864060793262
Cholesterol_in_Small_HDL	231.482302012424	94.6290590946296	0.398113438621629	312.34409101797	70.0860479550767	0.500975909417449	270.65990238863	20.2146960643656	0.925371983016244
Cholesterol_in_Small_LDL	36.836701622447	24.1734464989702	0.337972766766498	207.5472750004	44.6031643771097	0.512098184505454	152.17610465967	27.0172372437773	0.856109229493368
Cholesterol_in_Small_VLDL	62.6454762007657	34.5611313229658	0.316509356321882	213.472292835089	73.0258335401531	0.547266020231648	200.702528119525	13.3824746072552	0.919379336573068
Cholesterol_in_Very_Large_HDL	373.605006078399	172.599556218843	0.698158911965052	479.114385125433	141.636656621121	0.59838171180116	500.835341648244	145.638467210256	0.0374124731386336
Cholesterol_in_Very_Large_VLDL	220.553088208561	88.8563173452463	0.25034154613939	406.874357311395	105.037855046532	0.447571784342759	398.161909597154	47.7739995315936	0.931712034594805
Cholesterol_in_Very_Small_VLDL	54.4142408675929	29.8524139875174	0.6041933330871	198.42689536156	40.868475992187	0.618872999482228	73.0596564912265	23.2481531524998	0.208458215109208
Cholesterol_to_Total_Lipids_in_Chylomicrons_and_Extremely_Large_VLDL_percentage	101.234270281306	13.3207455660929	0.873608132587028	94.9956863403738	23.6094995691285	0.722885204529095	100.724664729113	14.9696782583879	0.123719769947122
Cholesterol_to_Total_Lipids_in_IDL_percentage	236.235501761683	84.0690251135241	0.549853201416508	304.510637583337	48.8889837686536	0.548154400995379	337.638061198631	26.9768904725348	0.0475588944475407
Cholesterol_to_Total_Lipids_in_Large_HDL_percentage	441.257383191018	183.282049357055	0.760683429487852	638.982893836757	127.426616389861	0.573136829613869	646.004747818896	109.570900719142	0.116757100264802
Cholesterol_to_Total_Lipids_in_Large_LDL_percentage	250.070147471618	81.4610674572615	0.596430651154892	242.449741275941	78.000641259202	0.589741167218725	306.370277657789	48.2599761938471	0.0414091703632607
Cholesterol_to_Total_Lipids_in_Large_VLDL_percentage	183.282090277478	67.3562847046199	0.770947326203064	245.861541234519	47.6106456404959	0.626886670976564	223.917046932649	32.9848830985482	0.137984029157919
Cholesterol_to_Total_Lipids_in_Medium_HDL_percentage	370.892942888875	121.160528541432	0.72837698189567	560.416142641433	88.8504316302025	0.552569592826487	496.941636799678	55.3085218811487	0.110007286404595
Cholesterol_to_Total_Lipids_in_Medium_LDL_percentage	60.1918713524839	26.672502568015	0.301859341279565	83.0916754679	20.7979323901125	0.408741330617707	NA	NA	NA
Cholesterol_to_Total_Lipids_in_Medium_VLDL_percentage	294.892182707828	155.334373343122	0.780400241800191	497.302850420247	117.921401374501	0.587149122407627	471.567205525067	82.1209784299399	0.105378253393382
Cholesterol_to_Total_Lipids_in_Small_HDL_percentage	148.313059473086	44.9075505089009	0.795956369279492	193.761542879323	65.4656749349259	0.595587403067171	182.787162955244	16.0385496256425	0.113479333298456
Cholesterol_to_Total_Lipids_in_Small_LDL_percentage	76.6683304937006	35.5279101583331	0.351055026093228	81.581265039928	48.7548391404162	0.297466802912747	61.6719804167475	31.0279209134731	0.244697829183327
Cholesterol_to_Total_Lipids_in_Small_VLDL_percentage	140.201035704672	49.6859700033863	0.821697406945639	246.554564552036	72.8289257189548	0.6181251209846	217.661795010356	28.7881346818924	0.103440207387678
Cholesterol_to_Total_Lipids_in_Very_Large_HDL_percentage	59.0809642075887	20.9997864205904	0.263206441687237	64.2972220263308	24.4659980042237	0.316519565808672	NA	NA	NA
Cholesterol_to_Total_Lipids_in_Very_Large_VLDL_percentage	264.194449648492	42.8511132995285	0.840397374796638	572.575136550134	55.6716135469172	0.57970909271035	487.927799115173	64.1709852453423	0.121133824180213
Cholesterol_to_Total_Lipids_in_Very_Small_VLDL_percentage	276.493845498428	119.711792212493	0.600912265084674	306.807069277235	118.715754580309	0.57381550295067	341.577288495562	117.835321658935	0.0350296288135394
Cholesteryl_Esters_in_Chylomicrons_and_Extremely_Large_VLDL	289.717697696627	87.9646550298586	0.30702312603605	388.551591259412	74.3764005636277	0.428703456632559	393.540855791869	42.1462045037918	0.934083934784049
Cholesteryl_Esters_in_HDL	509.211793623084	80.087772391338	0.587291491315028	590.147173290382	73.8511989109127	0.567247290468162	433.235760033306	47.4835296640716	0.112523745286718
Cholesteryl_Esters_in_IDL	51.6609627065028	35.0851600201332	0.657091578790814	214.215153538563	23.1389011629744	0.603001169246973	105.436424254813	15.579308913235	0.133134512109027
Cholesteryl_Esters_in_LDL	51.0389695651147	36.84621483044	0.403829021537806	189.703861555686	36.7465344553704	0.568238026925719	116.096277079896	30.3180080516035	0.821660699938091
Cholesteryl_Esters_in_Large_HDL	444.378164063124	113.64742717972	0.654172604814306	567.316267804102	122.97491615645	0.576812457136632	556.691089409534	97.436669267809	0.0632885774054388
Cholesteryl_Esters_in_Large_LDL	42.9761900418994	21.2933193101036	0.505289347394092	179.496931164708	48.7426945729254	0.586022615968449	85.5731589204488	38.8093788847452	0.752971788804468
Cholesteryl_Esters_in_Large_VLDL	148.192521512138	30.4972184555499	0.194920195575494	321.951790049848	81.7864280210959	0.448421824423996	345.444296626935	31.2894842775369	0.927110828276496
Cholesteryl_Esters_in_Medium_HDL	371.729041213481	82.3886518922683	0.558545533136421	456.761458856132	75.7852103209419	0.553647241838757	246.693756033461	55.9286638884718	0.116707341392571
Cholesteryl_Esters_in_Medium_LDL	73.1750250821729	26.8460061207353	0.253009329544305	218.719827745111	43.8457849350311	0.480369420255845	197.430014887846	15.7244502759833	0.929554063586542
Cholesteryl_Esters_in_Medium_VLDL	72.0947049466726	44.2280277178933	0.685320672144938	171.76674196584	24.3090166299826	0.573488377230402	58.7263267579758	25.5188303457998	0.230391592648255
Cholesteryl_Esters_in_Small_HDL	218.437959196554	78.8196085570177	0.400648848133635	264.97280195455	51.0830301754897	0.492109878487751	256.35287834148	18.6277417601393	0.953832437139173
Cholesteryl_Esters_in_Small_LDL	57.4083418869718	28.4416159378963	0.28486919964744	215.775793378826	38.5725543248521	0.493302757209791	181.767154675528	19.96720188469	0.916145838387483
Cholesteryl_Esters_in_Small_VLDL	97.6460140428242	64.4125439785573	0.355105683298534	250.663692324971	78.3844741684154	0.495948187593448	244.596880653519	13.457313810765	0.92548675678273
Cholesteryl_Esters_in_VLDL	60.9787613604761	28.6170598944067	0.274990210127911	200.007216670738	66.896713653717	0.531724882643221	159.625806157297	14.405553125277	0.885589693409132
Cholesteryl_Esters_in_Very_Large_HDL	413.457324528869	112.830362267389	0.670707848440552	490.009394547454	79.7313705590601	0.596989236429598	532.234724790718	64.4267244873236	0.0211010008867545
Cholesteryl_Esters_in_Very_Large_VLDL	214.140781032686	79.4968798017768	0.303871852246052	391.408476409234	66.3227183311004	0.454503807520802	374.56783728139	20.7715025365025	0.943340565147753
Cholesteryl_Esters_in_Very_Small_VLDL	69.0460716511751	54.2969421414021	0.685140792734291	181.100106728916	34.5173287288659	0.612503228263426	101.128334716989	15.8365643095729	0.156816237817522
Cholesteryl_Esters_to_Total_Lipids_in_Chylomicrons_and_Extremely_Large_VLDL_percentage	87.4054167638428	12.7162728350552	0.863560939722823	67.6890909361855	21.8991746305074	0.726570458210224	44.3721650201616	18.5332796776281	0.234211070299538
Cholesteryl_Esters_to_Total_Lipids_in_IDL_percentage	94.2281298418781	55.6644317808508	0.493060893709283	145.799278762703	34.9759582230923	0.546300837210417	NA	NA	NA
Cholesteryl_Esters_to_Total_Lipids_in_Large_HDL_percentage	360.706432283265	180.474372934027	0.767218651768679	436.374377761827	191.977710813354	0.600048222550947	496.441276664991	158.855816558898	0.0522011389945312
Cholesteryl_Esters_to_Total_Lipids_in_Large_LDL_percentage	48.9163560803434	25.613982079657	0.284146750012954	131.271493814338	15.8779646555552	0.469453225505272	74.688562647062	21.2563230981927	0.850696088343422
Cholesteryl_Esters_to_Total_Lipids_in_Large_VLDL_percentage	206.855836782409	80.2537514481334	0.821948395857442	423.561155779662	86.5815118735654	0.595737789925778	383.645510425839	73.6967390121213	0.1118638692372
Cholesteryl_Esters_to_Total_Lipids_in_Medium_HDL_percentage	256.467228050254	78.092075185025	0.73142019970292	356.095489933735	78.8055850196776	0.566610255782363	339.380518531888	40.0280265011994	0.0702438903655842
Cholesteryl_Esters_to_Total_Lipids_in_Medium_LDL_percentage	151.077543556721	24.8122154763085	0.132344909507809	206.114828497451	45.1318325836928	0.290079273471354	233.086072689381	11.8375724403631	0.964168590234165
Cholesteryl_Esters_to_Total_Lipids_in_Medium_VLDL_percentage	310.355042403332	132.820997373735	0.751104685958627	475.003308471952	143.418715458292	0.59287048094682	484.844404915792	117.242337702647	0.110500969035425
Cholesteryl_Esters_to_Total_Lipids_in_Small_HDL_percentage	103.962221570266	30.1893543210646	0.745362081335827	99.0320650938524	46.7450541095826	0.578005564870004	111.568059242886	25.5802995138707	0.214289621881242
Cholesteryl_Esters_to_Total_Lipids_in_Small_LDL_percentage	116.321472219696	20.8641553188635	0.132802386973041	161.229663440678	34.3108818459782	0.319964074360799	NA	NA	NA
Cholesteryl_Esters_to_Total_Lipids_in_Small_VLDL_percentage	153.014069133562	47.5952795578395	0.813482645765762	262.919330928719	52.6542100795344	0.618191138279024	158.598298650597	32.1198236043797	0.159160855203271
Cholesteryl_Esters_to_Total_Lipids_in_Very_Large_HDL_percentage	88.1800591106529	33.2133522387429	0.750881706789702	84.7352864687666	41.5283011772789	0.712708904667907	46.4233538104837	29.113762686673	0.32068844921603
Cholesteryl_Esters_to_Total_Lipids_in_Very_Large_VLDL_percentage	290.700387278968	110.637235515138	0.81622738764334	534.476753538516	69.133778488489	0.578371123977668	484.21779626068	43.5412582387814	0.134717728122917
Cholesteryl_Esters_to_Total_Lipids_in_Very_Small_VLDL_percentage	304.589554958699	101.100721037836	0.605600697718836	391.454277351717	87.1484254019435	0.562876664180819	409.824509438275	80.8385117946604	0.0540283492908523
Citrate	120.337406622583	40.2104851452614	0.234277275610648	175.157750259277	14.5111776222406	0.0707551873326323	136.140034864033	25.7630389579149	0.147217220953696
Clinical_LDL_Cholesterol	41.5822718929529	37.2960049941553	0.464722496247246	181.588998070207	32.0729795843652	0.579161801321625	72.5611971738691	33.6889272218691	0.723977960137114
Concentration_of_Chylomicrons_and_Extremely_Large_VLDL_Particles	262.840851809214	102.352132006191	0.268365159648295	370.804703626102	77.3244749444718	0.426200637915971	367.122062195594	58.1325178121774	0.946996920520174
Concentration_of_HDL_Particles	304.222419823685	52.1269402635804	0.512718976783761	357.502680330443	95.3122329971638	0.550306135547098	117.763041679955	37.6244900309453	0.242364957782365
Concentration_of_IDL_Particles	41.0197112736476	28.0620661385342	0.626361405228576	171.724861684692	44.1280589239356	0.584137264929204	27.1068375659607	17.1678996209205	0.308777691118381
Concentration_of_LDL_Particles	43.6214699663608	41.6835827859255	0.470702462905354	208.312205325332	43.4805719018574	0.548953444107549	122.660948082713	32.1662336926674	0.844106174249137
Concentration_of_Large_HDL_Particles	464.750220161613	111.445390317074	0.628083293655774	539.261079908367	99.6164237067981	0.579466110848958	521.292697836444	51.8055205835154	0.0542668609095956
Concentration_of_Large_LDL_Particles	43.4529648136787	29.6564103158877	0.579798334588024	220.895144964018	30.8366924954947	0.55758758677796	118.479043261649	26.0719807629391	0.820118949734136
Concentration_of_Large_VLDL_Particles	317.12506049514	108.142296620837	0.31796709065875	458.930266581486	98.9827753419378	0.44441789019396	442.370847004766	53.7214316710047	0.935756103077225
Concentration_of_Medium_HDL_Particles	252.426166655972	59.1513967169151	0.530901665081054	340.885343472289	67.3340411928374	0.54609068272051	188.448404637873	25.3731057886711	0.14326169099347
Concentration_of_Medium_LDL_Particles	64.9176987451273	23.9597805492976	0.227265664729665	220.789774438441	25.6789939731857	0.463022439554668	158.514241656147	22.1899985236678	0.892593022155248
Concentration_of_Medium_VLDL_Particles	95.3889949722673	24.1177299583594	0.186342732337181	234.94957921795	63.4948308267328	0.458383644994204	240.331583143872	27.3720456202935	0.908659109722635
Concentration_of_Small_HDL_Particles	219.357695280517	98.7865750332694	0.335741206921292	350.064723062984	57.2201435059502	0.490386604507001	328.514902163021	18.9302026311845	0.933774622983279
Concentration_of_Small_LDL_Particles	66.1939881424651	26.2467241289706	0.314067658875929	204.220299995954	54.1963053520626	0.471878268322753	140.211686864331	25.1621649608161	0.881086003849198
Concentration_of_Small_VLDL_Particles	146.313258253687	50.2772893761596	0.242654202327908	343.962945274295	95.984661712516	0.45386887790661	351.009908061542	37.4713652437015	0.934017761325711
Concentration_of_VLDL_Particles	127.372544972131	56.4119540511733	0.240286857124631	236.49061974375	57.0213863195682	0.485121441340336	245.561055414145	24.1475482495276	0.930349559103105
Concentration_of_Very_Large_HDL_Particles	264.694028287028	99.2101191489026	0.744108426696472	393.679756515021	97.2782961639261	0.603784087833601	NA	NA	NA
Concentration_of_Very_Large_VLDL_Particles	365.702918036169	138.981601973019	0.315067295493471	545.510719950405	127.661759522647	0.44083926640561	494.418427289819	69.3407574951001	0.919225907693835
Concentration_of_Very_Small_VLDL_Particles	49.3086416566357	43.5913653697476	0.328421333586792	189.206451451985	53.0733919698588	0.563419780089612	113.204475050084	45.734156250308	0.764771705778857
Creatinine	658.788842960922	154.485995775763	0.34195057451129	963.13112762711	155.496014047782	0.372167062669098	213.73269636864	105.986599366174	0.676288784763333
Degree_of_Unsaturation	127.412231856425	39.5753001680205	0.855764639174476	117.227943002341	40.2509058234087	0.875408212424679	NA	NA	NA
Docosahexaenoic_Acid	107.426667236026	26.9921648297235	0.830419163035048	124.719507101922	14.6335276414501	0.918835417894633	162.318585762386	10.2770687892114	0.025503654982267
Docosahexaenoic_Acid_to_Total_Fatty_Acids_percentage	146.272534737442	19.3122612422271	0.963194986557191	141.080432230731	27.5258396208147	0.93331391191647	NA	NA	NA
Free_Cholesterol_in_Chylomicrons_and_Extremely_Large_VLDL	194.645379509376	67.1955929496066	0.219090165567938	292.173729701272	64.3655277604236	0.410680119407401	304.890803909224	42.87424762465	0.971418053821845
Free_Cholesterol_in_HDL	328.026493493421	70.6083534836453	0.614124514668955	391.991613878755	40.6438834583828	0.591540128585568	337.662289704799	38.4490663938151	0.0974926458954989
Free_Cholesterol_in_IDL	77.0438647295116	51.4028871403804	0.744097482715583	224.859607532815	48.4792744512255	0.605350307009403	150.596345278688	24.9938684310246	0.118638334228726
Free_Cholesterol_in_LDL	47.7164962901935	27.7292676305883	0.717513424010607	185.124501522033	37.5097201769792	0.646787543598227	66.6634975296521	35.7263577227982	0.190182314927523
Free_Cholesterol_in_Large_HDL	379.405038072114	120.784835813711	0.681618384065432	471.20309562731	58.3139028268189	0.590751195660568	494.267214619308	54.0086482149401	0.057877331202116
Free_Cholesterol_in_Large_LDL	49.901723162095	24.4471960067359	0.68795177100602	191.042678106893	27.013638749693	0.612265138503078	53.1483003118305	14.2545699148505	0.186887195688287
Free_Cholesterol_in_Large_VLDL	231.569482960532	93.1751177040563	0.215026102727434	453.498046672674	112.125954732745	0.442512471937827	430.863001732463	56.9285471864852	0.930252650667956
Free_Cholesterol_in_Medium_HDL	304.09136798854	65.6930709503958	0.558362942546761	354.587474433708	64.4265268086897	0.574542310434502	213.139976869363	24.5136515939122	0.128713902502428
Free_Cholesterol_in_Medium_LDL	54.7254951216989	28.7906416859222	0.618478226360799	202.364881560493	21.9610177171239	0.548318076978082	76.9993372542226	33.3181711091177	0.772207690420261
Free_Cholesterol_in_Medium_VLDL	70.3959026926578	26.7913033443673	0.254294664293966	223.753125353591	51.7536910916411	0.499459281342789	175.243741394622	22.0081630136495	0.863519537738788
Free_Cholesterol_in_Small_HDL	129.494123939088	61.503488252084	0.343510012630126	317.851587818465	45.6408510843098	0.533324530109507	214.47266927158	18.6239629424545	0.868352835309328
Free_Cholesterol_in_Small_LDL	80.0122459444719	41.2793398447053	0.66074909002161	179.615127092595	25.7699279604003	0.556667072947203	34.6083695569264	21.6929521235021	0.642459754433883
Free_Cholesterol_in_Small_VLDL	52.6742530808263	28.972771365161	0.314623703669039	224.467833649262	65.9175956085517	0.512334812843823	176.158580045983	13.2052024220672	0.887489224531494
Free_Cholesterol_in_VLDL	129.312410123179	26.9248839787273	0.165681831606607	269.20451627462	71.7839270887673	0.466049593500136	273.879968609174	19.7280214288403	0.913961411006934
Free_Cholesterol_in_Very_Large_HDL	259.720492030774	84.6053743298392	0.749524055153057	360.74662588195	83.434852778793	0.618009601515769	NA	NA	NA
Free_Cholesterol_in_Very_Large_VLDL	210.051253970992	60.6853468062086	0.225594624058288	451.656250197973	111.295334137583	0.435378442020066	415.057090199484	80.969430800166	0.917037861533137
Free_Cholesterol_in_Very_Small_VLDL	48.5064798167767	39.93702444942	0.400509324690647	186.731197421782	48.4543213726974	0.573752925915121	80.1293818317798	48.3927083024059	0.700355640557064
Free_Cholesterol_to_Total_Lipids_in_Chylomicrons_and_Extremely_Large_VLDL_percentage	90.743468011198	8.67024887304401	0.914586988501973	84.652448905097	14.4270295237653	0.763972490075859	NA	NA	NA
Free_Cholesterol_to_Total_Lipids_in_IDL_percentage	172.920788124566	80.2262984353261	0.792736731633865	313.998591221212	97.9586748101037	0.569059324898376	NA	NA	NA
Free_Cholesterol_to_Total_Lipids_in_Large_HDL_percentage	157.179208408459	34.2721968764459	0.822494847849308	250.486436113279	69.337088760172	0.700429331967363	NA	NA	NA
Free_Cholesterol_to_Total_Lipids_in_Large_LDL_percentage	365.742083936226	182.551027329702	0.68319593847154	529.327036054356	153.737961570204	0.551682109731899	552.254709791055	79.8467685752983	0.103341200831452
Free_Cholesterol_to_Total_Lipids_in_Large_VLDL_percentage	136.564127488916	35.9828168681805	0.660622066008755	141.500918192286	35.330983861602	0.63279536712775	143.684828464141	19.4898272496665	0.861643568558104
Free_Cholesterol_to_Total_Lipids_in_Medium_HDL_percentage	319.585696972126	102.724922647794	0.659393782491781	405.788486510218	74.4361798241139	0.618928452459555	389.83252297253	31.9962151090318	0.0632104663678383
Free_Cholesterol_to_Total_Lipids_in_Medium_LDL_percentage	277.347555986114	116.505586631482	0.735125965305955	415.113726449749	64.2701435115165	0.561971105399039	427.819315302347	58.8286602196183	0.0552944397094302
Free_Cholesterol_to_Total_Lipids_in_Medium_VLDL_percentage	165.361836238307	54.2055451250761	0.860134565988114	377.051620650216	90.0849458496834	0.606614719215468	352.936066493743	41.4668851120589	0.0587011655325636
Free_Cholesterol_to_Total_Lipids_in_Small_HDL_percentage	150.470326684563	28.0638290582568	0.821006759628941	198.431169009744	50.5867940914038	0.702432176674886	NA	NA	NA
Free_Cholesterol_to_Total_Lipids_in_Small_LDL_percentage	189.854197624202	76.2345437181105	0.750392367211569	305.669006321982	37.7787504676063	0.557342693572925	305.634748380971	24.9207479266797	0.0651996369450739
Free_Cholesterol_to_Total_Lipids_in_Small_VLDL_percentage	173.777304174969	74.5970638331074	0.789962929481166	339.860765553113	62.6683784419138	0.581708427171493	311.046823276387	48.04185010872	0.109814980282281
Free_Cholesterol_to_Total_Lipids_in_Very_Large_HDL_percentage	261.23494013316	78.8913661550796	0.320835762462374	214.782057209246	95.0892143526349	0.284235945878761	324.814143543617	56.61370403698	0.983719353099744
Free_Cholesterol_to_Total_Lipids_in_Very_Large_VLDL_percentage	201.713698126007	74.9434795535763	0.774813759263369	293.955955282635	73.3126932246148	0.615125265809551	NA	NA	NA
Free_Cholesterol_to_Total_Lipids_in_Very_Small_VLDL_percentage	64.3757960093437	33.744158180422	0.723791697859285	172.523924183243	26.671961170227	0.547856633466645	182.950586333142	12.1878702730442	0.0619890411609228
Glucose	165.30819904112	62.5623784443318	0.278332348961009	286.615588623059	98.1708245190212	0.408254152824233	231.946677801002	20.9018165641241	0.922039445546393
Glutamine	273.193173577052	132.152715681199	0.676573285417872	337.482282946865	127.039240484761	0.549650260953459	264.648914021303	120.744773607259	0.275101737098276
Glycine	NA	NA	NA	NA	NA	NA	NA	NA	NA
Glycoprotein_Acetyls	735.350891029393	92.2826628170533	0.419223419516325	762.747973114302	115.878461890469	0.442568230996535	712.930764132868	52.7328366722064	0.955286522566366
HDL_Cholesterol	468.461465736652	81.7962733081198	0.587582134131299	505.233607960896	58.5774695733314	0.57497022691014	384.636652517635	52.6135036700148	0.0981840032454408
Histidine	67.5150684881107	34.6703376995126	0.594218476518641	100.770384775117	37.054968462498	0.548837548361201	67.9155621965615	31.5414839994543	0.223666363357169
Isoleucine	228.143521886597	83.2981019584572	0.211234738946815	293.237017727285	140.380898207693	0.464612923480283	348.759372479105	107.159170203038	0.767822293781953
LDL_Cholesterol	46.6792302287761	33.1134813083406	0.35188736870415	163.9686569766	25.7331369930695	0.560451803912505	105.065447705703	34.9458320711089	0.78917557560265
Lactate	326.620161929002	62.876529044837	0.194389286509091	254.311066098568	46.475957024999	0.159590229278295	335.769338076299	81.1821764132851	0.769566266621318
Leucine	327.9081471652	134.345004418796	0.255555077659793	477.90613145496	123.314530298563	0.488381578915941	441.930868740291	92.2064601428888	0.7522181100964
Linoleic_Acid	45.6822607284098	22.7159320038668	0.239587855708069	233.886111649276	25.8360153550737	0.530026956437385	76.3779724254949	18.2285650153125	0.806737916982831
Linoleic_Acid_to_Total_Fatty_Acids_percentage	267.142115391032	74.5647896924092	0.61789495462999	295.216747869991	92.3016135407987	0.503216323119748	314.107615048827	79.2857559381882	0.00935285199864928
Monounsaturated_Fatty_Acids	274.854645556414	117.876887470309	0.279371631644639	498.43378668141	87.6345934724939	0.45952098679469	487.70850104848	58.7081967417456	0.961949685821952
Monounsaturated_Fatty_Acids_to_Total_Fatty_Acids_percentage	390.205090244773	76.3542804145958	0.390673603903148	401.461477098303	70.4036794809381	0.415021813789702	NA	NA	NA
Omega_3_Fatty_Acids	106.217738790528	52.436477541524	0.635917163382342	132.800409567435	44.6669574875572	0.730920162334485	73.7259377471832	47.7544537365634	0.231543120152258
Omega_3_Fatty_Acids_to_Total_Fatty_Acids_percentage	1061.58700235969	1088.42209465307	0.276481256419406	1228.26988471388	1260.2089578905	0.329510230703354	2373.38184333938	2556.51976372478	0.709499643153774
Omega_6_Fatty_Acids	58.9516187028303	28.2524304571381	0.207427716476103	197.359939373209	60.8828753798534	0.557512550446111	138.59174289279	28.7371917764673	0.851526718002944
Omega_6_Fatty_Acids_to_Omega_3_Fatty_Acids_ratio	458.742261048988	691.640835217707	0.667033556173515	477.110545418284	585.05101316378	0.699582469112529	335.371333330942	262.992106068757	0.32257513063224
Omega_6_Fatty_Acids_to_Total_Fatty_Acids_percentage	428.032854156304	166.318072937656	0.62743617816958	466.504557815871	143.999653855837	0.538485321508741	483.697054297004	116.916764544833	0.0713054529028994
Phenylalanine	23.9032093053384	5.77379269006747	0.695324696470076	NA	NA	NA	NA	NA	NA
Phosphatidylcholines	77.9972602664915	55.9663228876027	0.430033452657998	218.338301325336	72.9912345550893	0.622215347742353	38.820215509216	24.4606167338636	0.382786860188523
Phosphoglycerides	64.1713976769343	33.7860366623416	0.321562355797619	239.946701136206	32.0753895390771	0.574898264100639	80.5286830716076	44.0236036898306	0.786970111127502
Phospholipids_in_Chylomicrons_and_Extremely_Large_VLDL	183.935073036297	57.6178067103136	0.202608393484042	320.176135309265	94.2090907836171	0.427342186580724	325.261543291883	76.9184966354912	0.960370094670358
Phospholipids_in_HDL	271.191539324916	84.6130287824842	0.571271952142752	310.162065043654	73.818291129237	0.563013748029222	225.613604959295	30.3871548060824	0.102902510801061
Phospholipids_in_IDL	92.5721884216742	54.8442065149234	0.699965617827583	220.535701681336	23.7797107194533	0.615234715797862	77.0665590099036	24.0384754481924	0.175685071514083
Phospholipids_in_LDL	38.6658174996487	33.4507361116281	0.433839022764927	162.021980668104	43.8035139348684	0.606930132135886	96.3037207787877	39.8528259711138	0.782420770829154
Phospholipids_in_Large_HDL	354.086559013301	95.3449878713319	0.650413875859425	410.182902333372	71.7630896523242	0.58079247242296	426.812501018639	41.0003151872437	0.0570207858344673
Phospholipids_in_Large_LDL	39.8715274844831	27.4194549220641	0.435139939926141	180.055006097976	35.3369269547767	0.57535725504589	74.8626989647808	28.9770404725844	0.779546716777138
Phospholipids_in_Large_VLDL	322.040028899008	112.980639216126	0.304631406665189	463.179730399931	100.34451632019	0.444203173256752	446.897589438897	53.8225128916267	0.941770234335553
Phospholipids_in_Medium_HDL	161.47829893599	80.1707168092506	0.48431288216187	249.528203214822	63.9419739613124	0.525045127548446	70.6156994956263	47.5504396583905	0.218238198200897
Phospholipids_in_Medium_LDL	52.7524333112096	27.5152312586466	0.300750944370305	232.723902392937	31.7489311283671	0.512054563889035	207.599707930496	24.0363457517302	0.890767208588269
Phospholipids_in_Medium_VLDL	94.0208577546067	22.0952708221845	0.20469169245333	237.997212162539	59.8090281004133	0.472620893374215	236.977292435216	14.7830256279803	0.910137639533263
Phospholipids_in_Small_HDL	172.876684123094	52.9260923013554	0.225586482221881	309.642571491252	74.1843353796529	0.457412693182867	307.084141092657	15.8287148448959	0.908927184942528
Phospholipids_in_Small_LDL	51.8738952199977	33.2799403036522	0.5839250851425	210.716637877249	41.8464263813283	0.535931373060213	120.765482166264	24.2692620495204	0.893885715358167
Phospholipids_in_Small_VLDL	82.6284703951187	23.5143532348727	0.226948821933924	258.979621125075	82.7507034733604	0.48292744700965	253.207757034201	20.0695150632636	0.925611464635006
Phospholipids_in_VLDL	149.681095240963	37.7649395550602	0.181176951198503	327.04904534945	77.9318215310667	0.461047421688879	332.886490359277	27.2859246081437	0.885323067126036
Phospholipids_in_Very_Large_HDL	257.577493526161	78.7996915336827	0.738098094695269	341.764545518466	59.7201563449929	0.606186149669639	NA	NA	NA
Phospholipids_in_Very_Large_VLDL	283.367419364081	100.717360340906	0.281338876686906	455.872952761685	120.355886422618	0.428899258232761	418.311196261062	69.4518704412326	0.942146555562943
Phospholipids_in_Very_Small_VLDL	74.8767855850456	49.4993589041472	0.425289132418427	168.155968794148	55.6192908766405	0.604704164802979	151.939551177258	41.1799737427702	0.797969005715181
Phospholipids_to_Total_Lipids_in_Chylomicrons_and_Extremely_Large_VLDL_percentage	47.2481702948413	24.0041586347592	0.349924467434885	64.6764538334485	25.1507614760693	0.479840635615233	NA	NA	NA
Phospholipids_to_Total_Lipids_in_IDL_percentage	63.4492318895226	8.78838909915946	0.840656615344042	50.3148275489431	14.0583983037783	0.613779581526887	56.7671168222339	7.51963452323054	0.830658068574067
Phospholipids_to_Total_Lipids_in_Large_HDL_percentage	332.174856850179	103.506154422331	0.254194013856577	509.431226544513	132.893385199393	0.418385737963511	533.923485532087	59.6901719430929	0.954982629233621
Phospholipids_to_Total_Lipids_in_Large_LDL_percentage	53.0270621512305	35.1324027766882	0.288291348936785	84.995813139536	24.1983790109801	0.254015599653304	56.7944507909852	14.934576392259	0.230904269083246
Phospholipids_to_Total_Lipids_in_Large_VLDL_percentage	315.594862188885	64.9360557416874	0.410545445798156	307.100005461948	80.9675039540646	0.493585831780175	NA	NA	NA
Phospholipids_to_Total_Lipids_in_Medium_HDL_percentage	455.232411517471	166.226622153037	0.346025661498594	520.922637959677	207.717545456004	0.435892557300808	604.596476314012	148.275860134515	0.830336937882895
Phospholipids_to_Total_Lipids_in_Medium_LDL_percentage	110.066961965186	9.20764156067474	0.941244487069138	84.7522624506282	14.1009928542974	0.851327579483659	85.3385758344374	16.6082094791151	0.116116969929391
Phospholipids_to_Total_Lipids_in_Medium_VLDL_percentage	137.978917172204	39.047101119374	0.812126782687687	299.053492871878	37.7620681508464	0.638706154407478	259.169506969472	27.0987994596381	0.101816577868534
Phospholipids_to_Total_Lipids_in_Small_HDL_percentage	62.9750044323491	25.1356964920091	0.276768634279776	70.7489378852502	49.0774872775472	0.511974442739897	114.248755806775	20.9981146040248	0.0716533906388908
Phospholipids_to_Total_Lipids_in_Small_LDL_percentage	151.82898352722	15.6284587614391	0.901139759455494	166.425084318472	66.0175615282865	0.781562232934739	248.360814734598	12.9293562944578	0.0192160526903097
Phospholipids_to_Total_Lipids_in_Small_VLDL_percentage	173.173669428007	86.5168630964692	0.823331449671306	360.420250890845	76.3045047012298	0.595526044585457	336.494244058093	44.9479269536245	0.0959311180552337
Phospholipids_to_Total_Lipids_in_Very_Large_HDL_percentage	206.510685907122	69.9216360907804	0.772775285488648	294.731926445939	54.2351217861542	0.59414563774469	NA	NA	NA
Phospholipids_to_Total_Lipids_in_Very_Large_VLDL_percentage	62.3492853119456	55.0870234080927	0.41921756792118	129.406913922074	38.7622032563219	0.545759733788425	119.297279566231	29.6640997611623	0.838146434583211
Phospholipids_to_Total_Lipids_in_Very_Small_VLDL_percentage	243.208151866152	46.2435175949756	0.580121225794876	252.242974495976	43.90946552806	0.518124296062604	262.023779451107	24.5584374956388	0.97286362180561
Polyunsaturated_Fatty_Acids	57.2661497231444	37.8705866921105	0.370939444235085	270.660880918088	14.5009263101764	0.574735769109431	65.4528629234993	26.7856467321105	0.783191285187739
Polyunsaturated_Fatty_Acids_to_Monounsaturated_Fatty_Acids_ratio	357.787103308497	106.462204524097	0.649401249096156	390.534612578002	98.7789676608365	0.604614556347815	NA	NA	NA
Polyunsaturated_Fatty_Acids_to_Total_Fatty_Acids_percentage	460.383110404221	229.369598690515	0.757542665851239	610.791747967286	115.635972081024	0.576858159128195	628.150097516867	94.5781989972231	0.0400260733818079
Pyruvate	49.6756626223373	22.5145486429641	0.288328257080404	49.7858493950454	20.5723260095949	0.289125400294224	67.7632027773296	10.4238533313262	0.874552855274877
Remnant_Cholesterol_Non_HDL_Non_LDL__Cholesterol	56.1805946124359	26.6111750666363	0.277943172004251	217.480880734142	38.3530445759757	0.539822497990457	96.1739306467036	21.046492507599	0.833571922971331
Saturated_Fatty_Acids	159.5190371628	46.2866697105368	0.203511106298562	271.843772383466	73.3869232407578	0.466713708605021	282.599214935551	25.2363272692904	0.945152875612615
Saturated_Fatty_Acids_to_Total_Fatty_Acids_percentage	441.191308623565	86.6489757606953	0.355211104949109	453.039401866623	98.7337238113747	0.442018208575657	389.142771981636	114.233422398908	0.758184878306082
Sphingomyelins	94.5601655224135	39.0822830657157	0.721094826789261	250.022106776996	35.1175197896792	0.610834910079433	94.7688785378164	36.1785504685388	0.193291793786982
Total_Cholesterol	50.947790145178	21.9289372516956	0.659401445126581	241.338072370502	41.6936853304049	0.589410871325648	53.4539429636997	33.577454437302	0.28195891431652
Total_Cholesterol_Minus_HDL_C	43.314487069213	26.1067830886595	0.333138144013963	191.384209462175	40.3755052510846	0.559156638127765	91.9230422023975	35.6123404712219	0.802380108750745
Total_Cholines	67.2484380786912	41.5227001926918	0.464621622752615	249.361141740087	35.0597480975479	0.58381080571517	30.0601409495425	20.5408388264303	0.554362660877023
Total_Concentration_of_Branched_Chain_Amino_Acids_Leucine_+_Isoleucine_+_Valine	484.389177260659	217.778537181873	0.325904982390424	551.759246775319	193.750247975864	0.514559907520954	521.877381325787	152.17912785238	0.701747688342456
Total_Concentration_of_Lipoprotein_Particles	247.101303317746	70.7373612986413	0.523432510969906	411.220082714107	69.3504301943288	0.553277931258346	95.8548145137697	55.8032277438209	0.314365960578809
Total_Esterified_Cholesterol	36.7478334358172	18.4550188903293	0.605370791416238	259.243745326637	31.8911828802711	0.577053129755066	65.1460078057656	34.0608007626957	0.231821067597679
Total_Fatty_Acids	97.4808966823818	17.6372786639928	0.180190208080966	297.251389231258	79.6823923204075	0.483568067825183	275.859373517596	31.569368037804	0.924835895185858
Total_Free_Cholesterol	40.5376235939731	26.0169128805188	0.433675920943079	220.44145998049	27.9448963476979	0.579181949793522	46.2181938799172	20.3838704799761	0.685702242319488
Total_Lipids_in_Chylomicrons_and_Extremely_Large_VLDL	233.641993220983	95.9571349918051	0.270917631445851	309.419925339722	90.2074134432223	0.420422014326846	305.20421851428	72.1276693693813	0.953589466039924
Total_Lipids_in_HDL	300.040518880137	43.5592761075266	0.574121557490112	321.26511146066	46.3349822786496	0.575855727265035	254.488951952377	31.0115180006596	0.0983507865520092
Total_Lipids_in_IDL	62.1827279325179	31.1881290440734	0.690087142536471	208.105164755757	34.7190493572114	0.609094054497465	80.2728744684899	22.4011712169243	0.217866356637401
Total_Lipids_in_LDL	35.0234628973453	19.2512720712641	0.429129457193442	190.117598333735	37.2465946452598	0.586868707159788	79.4492464266143	17.0364795634788	0.845532330064837
Total_Lipids_in_Large_HDL	370.05890658732	128.550289289066	0.681562381831958	493.64777691972	57.447433292454	0.578017090854433	503.099869977196	35.3481880771819	0.0838832559098517
Total_Lipids_in_Large_LDL	48.7636311956213	36.7795447038192	0.511583608245861	188.150742043361	40.854946137299	0.581476381491748	87.6392913540797	37.1116292984375	0.815127964278921
Total_Lipids_in_Large_VLDL	269.899184253495	119.200355208889	0.277296205671422	477.677334158302	117.949746938863	0.43583942917676	438.156590544351	61.1223967144686	0.931012661540596
Total_Lipids_in_Lipoprotein_Particles	80.0183230619174	36.4941155561138	0.263755538892537	241.400561803073	59.1865681627719	0.552052583814802	121.899293155245	21.2511376728261	0.853358736589329
Total_Lipids_in_Medium_HDL	221.126879954864	89.1597397823782	0.52393560013024	277.932364857382	65.4773787063168	0.541787255211722	112.134423801497	29.2425037297293	0.19093574028126
Total_Lipids_in_Medium_LDL	62.0347301870451	28.5098765315789	0.293009007084622	180.063173231888	51.561007063036	0.499146086148284	193.702213763662	20.4493537733127	0.913386268253432
Total_Lipids_in_Medium_VLDL	121.962866781012	32.9687537044195	0.190393734256104	258.098637189338	92.4237487309042	0.432168488718208	279.240517778608	40.9700231977663	0.94875174492472
Total_Lipids_in_Small_HDL	197.374534503936	92.3890462236842	0.242548858914471	331.245826420702	85.3896906754584	0.444818276084388	346.709760634598	12.5307100320408	0.955027700342427
Total_Lipids_in_Small_LDL	52.8845250447406	35.3343758246627	0.313847380685569	228.337426968247	36.6950403200646	0.51186868512156	172.613519479752	21.8599968902471	0.917197499624212
Total_Lipids_in_Small_VLDL	159.036408545262	51.0130837661087	0.293981455210128	300.471079158081	99.5921720188664	0.464536030177692	330.04247789179	42.9813355555385	0.940639894555922
Total_Lipids_in_VLDL	215.067895695096	80.1138781013594	0.243718526123729	348.597214411739	111.229672648343	0.432947170067089	364.9026761145	64.4400701486396	0.893585280456225
Total_Lipids_in_Very_Large_HDL	216.983245870387	66.8920280499659	0.792589149192271	365.914133785635	111.97612599003	0.607590393889784	NA	NA	NA
Total_Lipids_in_Very_Large_VLDL	324.711447142245	88.9791823935486	0.326744833877758	462.563743919627	87.3687784702537	0.423704546427647	442.463178466492	64.1813074052509	0.928456033848376
Total_Lipids_in_Very_Small_VLDL	76.9716261451815	46.0078784403261	0.42868533862197	204.335444173562	29.6002283232245	0.563707003143652	121.373935771348	51.4438978002545	0.799807461456437
Total_Phospholipids_in_Lipoprotein_Particles	54.5559025727068	27.5798277784016	0.330707808953527	237.041832745909	37.8227174042321	0.569979452108271	57.8265834948263	20.7791403002459	0.754176251381512
Total_Triglycerides	372.429728891155	91.6629485970152	0.327105249707512	515.493043148567	83.3034952444852	0.442238976818653	456.667855464323	37.3686806017412	0.912588964039613
Triglycerides_in_Chylomicrons_and_Extremely_Large_VLDL	209.154159369061	65.976764808065	0.228099139372809	324.030794001673	123.2259639102	0.405286744954727	325.456011641317	93.6693303140378	0.935546952304911
Triglycerides_in_HDL	139.276371437803	31.0219683923333	0.152809371851258	210.755750927156	53.8846313505036	0.4221102682327	245.689105787132	23.3419654395935	0.964497937652073
Triglycerides_in_IDL	178.815772893743	88.3334977662332	0.3986325044417	205.807399194329	93.8985815847127	0.541250037869665	259.056780221235	48.5884591792315	0.955122226697406
Triglycerides_in_LDL	213.862448770122	109.299138493066	0.35041904483313	291.941955603911	71.8910694044788	0.513106298377878	302.405147980931	48.7472471178415	0.973710984850306
Triglycerides_in_Large_HDL	60.3107127542751	27.9658105347473	0.255069160238667	55.54620252558	29.9322125741007	0.338566491544808	34.8624513867342	29.3596863408744	0.336000403623813
Triglycerides_in_Large_LDL	201.127496587358	74.5483050243599	0.391045870323278	216.872249039728	54.1963279040286	0.544791068524889	312.907761099272	35.0235429829502	0.98508052934155
Triglycerides_in_Large_VLDL	287.788051690533	102.737893894813	0.238723853585179	475.031246418518	97.0546533168929	0.418959378061896	436.63518656824	43.5188105377712	0.944277286785036
Triglycerides_in_Medium_HDL	150.85309499642	22.1201781490721	0.15334724756647	201.472891661319	64.1326448779931	0.389301232809413	258.980992010466	20.091767794697	0.964813537702835
Triglycerides_in_Medium_LDL	259.52983700379	100.0876244383	0.347111123383092	359.094433754843	102.00900271193	0.485822838489645	394.572974305719	38.7723944422595	0.966959012992886
Triglycerides_in_Medium_VLDL	266.378943892137	92.8561814544148	0.235023904573011	495.145950689601	97.6598449028994	0.429874796283358	451.825398567141	32.1985560034043	0.922201793057295
Triglycerides_in_Small_HDL	321.678438924511	86.7399008370052	0.311747572490546	439.438106670993	102.461424410403	0.433094553532545	471.701158324903	50.7199228925007	0.961863948898508
Triglycerides_in_Small_LDL	332.96137129516	108.031765000982	0.361101212787639	416.495077654436	114.565576452601	0.451237852959689	408.502362435333	50.4823990595014	0.932215582551695
Triglycerides_in_Small_VLDL	268.562240500883	82.1645304247435	0.31186177597861	387.168626292224	81.8450127805776	0.439263840202052	387.562708631278	43.526659963665	0.940629602198888
Triglycerides_in_VLDL	295.751899845285	62.0349347334878	0.286685209530189	488.073944963253	74.6588207217311	0.425220748181955	425.709119612575	44.9646220567541	0.90701744560212
Triglycerides_in_Very_Large_HDL	79.8842087708941	33.6889488679824	0.24509063082699	118.762596615989	41.125135100694	0.468398547579744	88.0197408267716	13.100128181064	0.836797816896488
Triglycerides_in_Very_Large_VLDL	382.158003624162	121.1801581371	0.311073808701308	543.410730178717	117.540191634764	0.422248126120926	501.229840580915	82.9166592638047	0.899999123722005
Triglycerides_in_Very_Small_VLDL	240.657040009193	82.6803030995786	0.359094837356891	284.332395513835	70.8744639427768	0.486461329852847	326.605807739131	31.620879591705	0.962477589534403
Triglycerides_to_Phosphoglycerides_ratio	368.894217965662	81.036776474162	0.323574889981615	517.704061088139	138.397025290891	0.430850663045966	498.769752316634	110.679718804746	0.875352247518002
Triglycerides_to_Total_Lipids_in_Chylomicrons_and_Extremely_Large_VLDL_percentage	NA	NA	NA	47.2364818903085	4.85400782454871	0.086702834805076	28.6652413306737	14.4057831334658	0.605710948778714
Triglycerides_to_Total_Lipids_in_IDL_percentage	273.910942557867	99.3598699271341	0.414134077653911	280.497963382447	94.2152782191012	0.433513744658339	372.14006491631	37.4461935115636	0.977568933559006
Triglycerides_to_Total_Lipids_in_Large_HDL_percentage	306.496962459265	71.3592883912554	0.267609423245747	349.6818224751	73.2438631414863	0.381310600052128	379.677654676571	32.0276612202306	0.952010699983011
Triglycerides_to_Total_Lipids_in_Large_LDL_percentage	127.544271001339	74.0868528882861	0.326715698141958	182.654168918582	75.8737095744765	0.487408715501357	244.622974053366	49.2160119427316	0.982312557122113
Triglycerides_to_Total_Lipids_in_Large_VLDL_percentage	92.6849250852069	32.3214174942402	0.23950349388984	115.759190666295	35.1795117843703	0.297955518161574	77.0727650200805	51.0773999456825	0.397546217995302
Triglycerides_to_Total_Lipids_in_Medium_HDL_percentage	271.634950123809	73.5958100557954	0.284285658503352	291.710795039894	59.2794571423087	0.406622456378143	330.864224906975	47.6979816033324	0.938085325007449
Triglycerides_to_Total_Lipids_in_Medium_LDL_percentage	90.8081131312908	45.078109881447	0.322149769418611	174.989141646233	51.6737134420781	0.467653239221223	227.652061430333	16.8654484997759	0.956214395814926
Triglycerides_to_Total_Lipids_in_Medium_VLDL_percentage	207.572932712294	46.7288602977512	0.192589741022276	410.473973007563	88.7713091358542	0.388750244926769	404.962913662489	31.8640638503194	0.914825326500311
Triglycerides_to_Total_Lipids_in_Small_HDL_percentage	366.096780074013	110.581056346177	0.349665447372191	467.952585619252	115.522449808109	0.444987734928008	435.859007234876	64.1764291510665	0.904508279153421
Triglycerides_to_Total_Lipids_in_Small_LDL_percentage	160.940751240046	62.7367630358697	0.186456019668948	301.782940867802	91.9679072598977	0.415501077445194	307.488714099463	39.8651978772126	0.939105953838039
Triglycerides_to_Total_Lipids_in_Small_VLDL_percentage	153.927383955335	49.2091707007428	0.158537541266376	297.784285551102	98.6188302927946	0.348596754898476	312.596365948861	54.4720485045237	0.877393256531971
Triglycerides_to_Total_Lipids_in_Very_Large_HDL_percentage	363.750335701405	104.150111090279	0.291468192645111	486.76839420577	80.9803754551594	0.422847498468105	493.406297119393	53.3026110734311	0.971361769918331
Triglycerides_to_Total_Lipids_in_Very_Large_VLDL_percentage	185.014911864553	27.6347750206873	0.140415387364466	355.256751892518	87.4432827716262	0.381691880580253	348.868681426569	20.3266037737734	0.925947899182311
Triglycerides_to_Total_Lipids_in_Very_Small_VLDL_percentage	165.409721821855	85.2786123872159	0.250034867085383	316.0821425541	79.1264680467374	0.413184430588733	352.550320175504	79.2645322585531	0.96925196894577
Tyrosine	173.139654822492	39.3539245329438	0.419792944294467	150.346116080294	42.7605365308466	0.440772431881307	132.867941881952	59.5746730299141	0.696778519571679
VLDL_Cholesterol	112.068132729985	28.9899211751566	0.22271151071598	214.37978822044	54.5166927483947	0.4629699741585	220.173701822533	22.397593582325	0.91143395437986
Valine	523.489277617566	226.777960695356	0.356482230546193	607.028627063007	214.959928105764	0.506278303256982	548.294433939054	183.587501545419	0.683513263654324
