## Supplementary material for "Divergent patterns of genetic overlap between severe mental disorders and metabolic markers": ST6

outcome	exposure	method	nsnp	b	se	pval	pval_adjusted
iPSYCH_MDD_2023	GIANT_BMI_2015_EUR	Inverse variance weighted	67	0.0739824322788472	0.0343053938519764	0.0310381632719677	0.0465572449079516
iPSYCH_MDD_2023	GIANT_BMI_2015_EUR	Weighted median	67	0.118747101336971	0.0284290477715282	2.95426114214731e-05	8.86278342644193e-05
iPSYCH_MDD_2023	GIANT_BMI_2015_EUR	MR Egger	67	0.118799228969927	0.084104501789868	0.162567356029926	0.200818498625202
PGC_BIP_2019_wave3	GIANT_BMI_2015_EUR	Inverse variance weighted	67	0.0342635992291506	0.05668006322395	0.545505394248924	0.602927014696179
PGC_BIP_2019_wave3	GIANT_BMI_2015_EUR	Weighted median	67	0.00946828856413824	0.0720499018583203	0.895448662299717	0.940221095414702
PGC_BIP_2019_wave3	GIANT_BMI_2015_EUR	MR Egger	67	0.219062729671578	0.137543668181407	0.11608433968702	0.152360695839214
PGC_SCZ_0518_EUR	GIANT_BMI_2015_EUR	Inverse variance weighted	67	0.0765439634052893	0.0904025955343884	0.397161829796045	0.463355468095386
PGC_SCZ_0518_EUR	GIANT_BMI_2015_EUR	Weighted median	67	-0.00157024000942208	0.0796755257574399	0.984276361529301	0.984276361529301
PGC_SCZ_0518_EUR	GIANT_BMI_2015_EUR	MR Egger	67	0.427686911018553	0.217254226297378	0.0532659902686233	0.0745723863760726
GIANT_BMI_2015_EUR	iPSYCH_MDD_2023	Inverse variance weighted	60	0.131757805471582	0.0414549569158258	0.00148122698132426	0.00266620856638366
GIANT_BMI_2015_EUR	iPSYCH_MDD_2023	Weighted median	60	0.12173133614278	0.0368132642279416	0.000943935555743845	0.00182044714322027
GIANT_BMI_2015_EUR	iPSYCH_MDD_2023	MR Egger	60	0.380323912083446	0.19700936945565	0.0584404615252405	0.0717223845991588
MVP_CAD_2022_EUR	iPSYCH_MDD_2023	Inverse variance weighted	131	0.163939860839919	0.0340852793318444	1.51159364315591e-06	4.08130283652097e-06
MVP_CAD_2022_EUR	iPSYCH_MDD_2023	Weighted median	131	0.157955783691613	0.0406144975492469	0.00010059684373486	0.000246919525531021
MVP_CAD_2022_EUR	iPSYCH_MDD_2023	MR Egger	131	0.22411819822435	0.154536923188688	0.149414049209713	0.156481593258546
PGC_BIP_2019_wave3	iPSYCH_MDD_2023	Inverse variance weighted	131	0.793297943926287	0.0704917109005789	2.21884441273082e-29	1.49771997859331e-28
PGC_BIP_2019_wave3	iPSYCH_MDD_2023	Weighted median	131	0.718674617076309	0.0663493960620023	2.43676050568351e-27	1.31585067306909e-26
PGC_BIP_2019_wave3	iPSYCH_MDD_2023	MR Egger	131	0.7641213611022	0.321528423558001	0.0189466249255782	0.0281332277864673
PGC_SCZ_0518_EUR	iPSYCH_MDD_2023	Inverse variance weighted	131	0.848727664580011	0.0872152080327166	2.21483164190541e-22	9.96674238857437e-22
PGC_SCZ_0518_EUR	iPSYCH_MDD_2023	Weighted median	131	0.657492827224437	0.068120289367231	4.82352745081381e-22	1.8605034453139e-21
PGC_SCZ_0518_EUR	iPSYCH_MDD_2023	MR Egger	131	1.25314985402372	0.399364893284924	0.0021091988929853	0.00334990412415313
T2DGGI_T2D_2024_EUR	iPSYCH_MDD_2023	Inverse variance weighted	131	0.266195956584204	0.0453162005287187	4.2491667953944e-09	1.27475003861832e-08
T2DGGI_T2D_2024_EUR	iPSYCH_MDD_2023	Weighted median	131	0.184955022106524	0.0293441006399356	2.91993108403075e-10	9.85476740860378e-10
T2DGGI_T2D_2024_EUR	iPSYCH_MDD_2023	MR Egger	131	0.482427760421989	0.204457610505787	0.019797456590477	0.0281332277864673
GIANT_BMI_2015_EUR	MVP_CAD_2022_EUR	Inverse variance weighted	24	-0.0308752277126259	0.0196274402221008	0.115703904309309	0.284000492395576
GIANT_BMI_2015_EUR	MVP_CAD_2022_EUR	Weighted median	24	-0.0172990689294384	0.0195038189174542	0.375101493597824	0.595749431008308
GIANT_BMI_2015_EUR	MVP_CAD_2022_EUR	MR Egger	24	-0.0141141761498493	0.0454937953833506	0.759295373507797	0.931862503850478
iPSYCH_MDD_2023	MVP_CAD_2022_EUR	Inverse variance weighted	43	0.00676636791705741	0.0139773667763539	0.62831872644219	0.9145715608241
iPSYCH_MDD_2023	MVP_CAD_2022_EUR	Weighted median	43	-0.00300859045977716	0.0151082299198904	0.842156465449073	0.986057644934311
iPSYCH_MDD_2023	MVP_CAD_2022_EUR	MR Egger	43	-0.00378244157362742	0.0310199816561226	0.903545684266014	0.986057644934311
PGC_BIP_2019_wave3	MVP_CAD_2022_EUR	Inverse variance weighted	43	0.0348210319476126	0.0370084771549057	0.346759489527313	0.586446593124601
PGC_BIP_2019_wave3	MVP_CAD_2022_EUR	Weighted median	43	0.0459310319256487	0.0434534856804002	0.290504261099055	0.560258217833892
PGC_BIP_2019_wave3	MVP_CAD_2022_EUR	MR Egger	43	0.0339775992329732	0.0837372514731244	0.687025568008095	0.9145715608241
PGC_SCZ_0518_EUR	MVP_CAD_2022_EUR	Inverse variance weighted	43	0.00492108464041441	0.045050561907371	0.91301633790214	0.986057644934311
PGC_SCZ_0518_EUR	MVP_CAD_2022_EUR	Weighted median	43	0.0153482942842488	0.0414744965808513	0.711333436196522	0.9145715608241
PGC_SCZ_0518_EUR	MVP_CAD_2022_EUR	MR Egger	43	-0.00171326888189606	0.102887571907902	0.986795126782704	0.986795126782704
T2DGGI_T2D_2024_EUR	MVP_CAD_2022_EUR	Inverse variance weighted	43	0.0854160440274854	0.0352291698273565	0.0153259822081978	0.0517251899526677
T2DGGI_T2D_2024_EUR	MVP_CAD_2022_EUR	Weighted median	43	0.0614828927933088	0.0250069728518029	0.0139468285809525	0.0517251899526677
T2DGGI_T2D_2024_EUR	MVP_CAD_2022_EUR	MR Egger	43	-0.00199339349513223	0.0779134393907135	0.979712697066438	0.986795126782704
GIANT_BMI_2015_EUR	PGC_BIP_2019_wave3	Inverse variance weighted	23	0.0103939655405913	0.01728313716818	0.547577958249391	0.672027494215162
GIANT_BMI_2015_EUR	PGC_BIP_2019_wave3	Weighted median	23	0.00405149860317843	0.0213662905493891	0.849606085289062	0.917574572112187
GIANT_BMI_2015_EUR	PGC_BIP_2019_wave3	MR Egger	23	-0.00279584998508137	0.0809800946896869	0.972784454456512	0.972784454456512
iPSYCH_MDD_2023	PGC_BIP_2019_wave3	Inverse variance weighted	52	0.0653424965811976	0.015751353921105	3.34846029215443e-05	0.000129154896983099
iPSYCH_MDD_2023	PGC_BIP_2019_wave3	Weighted median	52	0.0720104724706601	0.013407160088924	7.82812711220904e-08	3.52265720049407e-07
iPSYCH_MDD_2023	PGC_BIP_2019_wave3	MR Egger	52	0.10398957076112	0.0875667821802261	0.240623409976402	0.499756313027913
MVP_CAD_2022_EUR	PGC_BIP_2019_wave3	Inverse variance weighted	53	-0.0299153158578144	0.0199060090316347	0.132883298361144	0.326168095977353
MVP_CAD_2022_EUR	PGC_BIP_2019_wave3	Weighted median	53	-0.0359571794192881	0.0233992316178528	0.124371186680028	0.326168095977353
MVP_CAD_2022_EUR	PGC_BIP_2019_wave3	MR Egger	53	0.0715096702116108	0.103906074190944	0.49443631108722	0.635703828540712
PGC_SCZ_0518_EUR	PGC_BIP_2019_wave3	Inverse variance weighted	53	0.562825470259816	0.0484651763008133	3.54027605795712e-31	3.18624845216141e-30
PGC_SCZ_0518_EUR	PGC_BIP_2019_wave3	Weighted median	53	0.433674757158213	0.0399681166412002	1.98298967427363e-27	1.3385180301347e-26
PGC_SCZ_0518_EUR	PGC_BIP_2019_wave3	MR Egger	53	0.811978641712325	0.254984823483401	0.00247368189386938	0.00834867639180916
T2DGGI_T2D_2024_EUR	PGC_BIP_2019_wave3	Inverse variance weighted	53	-0.0386446259961256	0.0204288649572601	0.0585352563781596	0.175605769134479
T2DGGI_T2D_2024_EUR	PGC_BIP_2019_wave3	Weighted median	53	-0.0121571974190896	0.0160127808259237	0.447721936615823	0.635703828540712
T2DGGI_T2D_2024_EUR	PGC_BIP_2019_wave3	MR Egger	53	-0.111770720486199	0.106312654123426	0.298058752420962	0.536505754357732
GIANT_BMI_2015_EUR	PGC_SCZ_0518_EUR	Inverse variance weighted	77	-0.018646976011424	0.0130512264582334	0.153075303492121	0.295216656734805
GIANT_BMI_2015_EUR	PGC_SCZ_0518_EUR	Weighted median	77	-0.000606762981052685	0.0120730016072163	0.95991692022718	0.95991692022718
GIANT_BMI_2015_EUR	PGC_SCZ_0518_EUR	MR Egger	77	0.00698209098593122	0.0482482748409103	0.885326659307855	0.931863578225348
iPSYCH_MDD_2023	PGC_SCZ_0518_EUR	Inverse variance weighted	149	0.0895935393439346	0.0109664381825211	3.08916838902141e-16	1.39012577505963e-15
iPSYCH_MDD_2023	PGC_SCZ_0518_EUR	Weighted median	149	0.0666776025555748	0.0089764595777359	1.10209188883115e-13	4.25092585692016e-13
iPSYCH_MDD_2023	PGC_SCZ_0518_EUR	MR Egger	149	0.126595979040044	0.0446445466726815	0.00521828928440987	0.0156548678532296
MVP_CAD_2022_EUR	PGC_SCZ_0518_EUR	Inverse variance weighted	149	-0.021899555625407	0.0120797803565035	0.0698456906142059	0.171439422416687
MVP_CAD_2022_EUR	PGC_SCZ_0518_EUR	Weighted median	149	-0.00454813684241998	0.0132668588625695	0.731734316297234	0.884726512167795
MVP_CAD_2022_EUR	PGC_SCZ_0518_EUR	MR Egger	149	0.0193219075204565	0.0486867965343039	0.692045281840613	0.884726512167795
PGC_BIP_2019_wave3	PGC_SCZ_0518_EUR	Inverse variance weighted	149	0.424715853944554	0.0202297094919354	7.33875252060614e-98	6.60487726854553e-97
PGC_BIP_2019_wave3	PGC_SCZ_0518_EUR	Weighted median	149	0.413249344547069	0.0230431982139571	6.4374270207137e-72	4.34526323898175e-71
PGC_BIP_2019_wave3	PGC_SCZ_0518_EUR	MR Egger	149	0.482423070129016	0.0828576407547069	3.51183894017426e-08	1.18524564230881e-07
T2DGGI_T2D_2024_EUR	PGC_SCZ_0518_EUR	Inverse variance weighted	149	-0.0125330827967048	0.0139748762489948	0.369809845996664	0.587345049524113
T2DGGI_T2D_2024_EUR	PGC_SCZ_0518_EUR	Weighted median	149	-0.0211432515518186	0.00988052655607999	0.0323635627171203	0.0873816193362248
T2DGGI_T2D_2024_EUR	PGC_SCZ_0518_EUR	MR Egger	149	-0.00738210842789405	0.057122568507551	0.89735011236515	0.931863578225348
GIANT_BMI_2015_EUR	T2DGGI_T2D_2024_EUR	Inverse variance weighted	586	0.111691920953167	0.013142347532094	1.91844850321676e-17	4.53451464396688e-17
GIANT_BMI_2015_EUR	T2DGGI_T2D_2024_EUR	Weighted median	586	-0.0169091244347559	0.0148028938976739	0.253335552301807	0.329336217992349
GIANT_BMI_2015_EUR	T2DGGI_T2D_2024_EUR	MR Egger	586	0.0601796797399557	0.021372380474602	0.0050303827531813	0.00769352656368904
iPSYCH_MDD_2023	T2DGGI_T2D_2024_EUR	Inverse variance weighted	1834	0.0412556886147922	0.00561935628422869	2.10880712626096e-13	3.9163560916275e-13
iPSYCH_MDD_2023	T2DGGI_T2D_2024_EUR	Weighted median	1834	0.00909374132760483	0.00826437180969868	0.271177556890494	0.335743641864421
iPSYCH_MDD_2023	T2DGGI_T2D_2024_EUR	MR Egger	1834	0.00524995208527517	0.00934311279114222	0.574248732761063	0.597218682071505
MVP_CAD_2022_EUR	T2DGGI_T2D_2024_EUR	Inverse variance weighted	1935	0.197934757117798	0.00888115898882551	4.93550729087342e-110	2.13871982604515e-109
MVP_CAD_2022_EUR	T2DGGI_T2D_2024_EUR	Weighted median	1935	0.14280921758261	0.0159691102332233	3.79290429438845e-19	9.86155116540997e-19
MVP_CAD_2022_EUR	T2DGGI_T2D_2024_EUR	MR Egger	1935	0.141425875869967	0.0146940010191703	1.88659885848683e-21	5.45017448007307e-21
PGC_BIP_2019_wave3	T2DGGI_T2D_2024_EUR	Inverse variance weighted	1838	-0.0228437269550189	0.0145820630238685	0.117216766802901	0.160401891414496
PGC_BIP_2019_wave3	T2DGGI_T2D_2024_EUR	Weighted median	1838	-0.0067497674046862	0.0219163512538906	0.758098608210458	0.758098608210458
PGC_BIP_2019_wave3	T2DGGI_T2D_2024_EUR	MR Egger	1838	0.01857814185536	0.0244950299469682	0.44828175667504	0.485638569731293
PGC_SCZ_0518_EUR	T2DGGI_T2D_2024_EUR	Inverse variance weighted	1852	-0.0342936793103633	0.0150852593665442	0.0230066736765286	0.033231861977208
PGC_SCZ_0518_EUR	T2DGGI_T2D_2024_EUR	Weighted median	1852	-0.018783152382345	0.0224681198219136	0.403159805350301	0.455745866917732
PGC_SCZ_0518_EUR	T2DGGI_T2D_2024_EUR	MR Egger	1852	-0.0250569004213722	0.0253670413911086	0.323392580652904	0.382191231680704
