## Supplementary material for "Divergent patterns of genetic overlap between severe mental disorders and metabolic markers": ST10

metabo	term	GeneRatio	BgRatio	pvalue	qvalue
Phospholipids_to_Total_Lipids_in_Large_HDL_percentage	Glycerolipid Catabolic Process	5/68	65/17951	4.65303377223288e-06	0.00614690250963396
Cholesteryl_Esters_to_Total_Lipids_in_Large_VLDL_percentage	Mitochondrial Translation	6/73	130/17951	1.46992002750259e-05	0.0161749234125571
Cholesteryl_Esters_to_Total_Lipids_in_Large_VLDL_percentage	Regulation Of Neurogenesis	9/73	380/17951	2.2815407931595e-05	0.0161749234125571
Sphingomyelins	Cellular Response To Chemical Stress	7/49	320/17951	2.420411998425e-05	0.0242295980052861
Albumin	Skeletal Muscle Organ Development	5/35	186/17951	2.85473227101964e-05	0.028276874389784
Cholesteryl_Esters_to_Total_Lipids_in_Large_VLDL_percentage	Mitochondrial Gene Expression	6/73	167/17951	6.02525760979463e-05	0.0284772701768188
Alanine	Negative Regulation Of Catabolic Process	5/24	359/17951	9.66784421375012e-05	0.0291052994224477
Cholesteryl_Esters_to_Total_Lipids_in_Large_VLDL_percentage	Regulation Of Nervous System Development	9/73	459/17951	9.83405525944792e-05	0.0348591379854641
Cholesteryl_Esters_to_Total_Lipids_in_Small_LDL_percentage	Response To Oxidative Stress	5/23	404/17951	0.000135619817932095	0.0351183949592583
Cholesteryl_Esters_in_Very_Large_VLDL	Wnt Signaling Pathway	8/48	469/17951	3.08128504719394e-05	0.0351266495380109
Phospholipids_to_Total_Lipids_in_Large_HDL_percentage	Positive Regulation Of Dna Metabolic Process	7/68	299/17951	0.000134793929255579	0.0420661436568942
Phospholipids_to_Total_Lipids_in_Large_HDL_percentage	Positive Regulation Of Dna Repair	5/68	135/17951	0.00015921448794442	0.0420661436568942
Phospholipids_in_Medium_VLDL	Wnt Signaling Pathway	7/42	469/17951	9.70978163019671e-05	0.0429274556282381
Phospholipids_to_Total_Lipids_in_Small_LDL_percentage	Response To Oxidative Stress	6/32	404/17951	6.90908421782762e-05	0.0436363213757534
Phospholipids_to_Total_Lipids_in_Large_HDL_percentage	Regulation Of Dna Repair	6/68	225/17951	0.000207679042037178	0.0457258241678348
Cholesteryl_Esters_to_Total_Lipids_in_Small_VLDL_percentage	Positive Regulation Of Cell Development	8/54	460/17951	6.46945670932734e-05	0.0465521790981841
Cholesteryl_Esters_to_Total_Lipids_in_Small_VLDL_percentage	Regulation Of Neurogenesis	7/54	380/17951	0.000135531085377539	0.0465521790981841
Free_Cholesterol_in_Small_HDL	Response To Oxidative Stress	7/43	404/17951	4.44531936121382e-05	0.0477754849242033
Sphingomyelins	Plasma Membrane Organization	5/49	170/17951	9.77652173309915e-05	0.0489340640430384
Triglycerides_to_Total_Lipids_in_Very_Large_VLDL_percentage	Regulation Of Neurogenesis	7/53	380/17951	0.000120120066052132	0.0499586412309765
