## Supplementary material for "Divergent patterns of genetic overlap between severe mental disorders and metabolic markers": ST11

metabo	term	GeneRatio	BgRatio	pvalue	qvalue
Polyunsaturated_Fatty_Acids_to_Monounsaturated_Fatty_Acids_ratio	Synapse Assembly	9/89	216/17951	1.23661728459752e-06	0.000637400277569741
Monounsaturated_Fatty_Acids_to_Total_Fatty_Acids_percentage	Synapse Assembly	9/84	216/17951	7.54391607045039e-07	0.00111332319271278
Monounsaturated_Fatty_Acids_to_Total_Fatty_Acids_percentage	Regulation Of Synapse Assembly	7/84	123/17951	1.74740026173271e-06	0.00128939745628908
Free_Cholesterol_to_Total_Lipids_in_Large_LDL_percentage	Neuron Fate Commitment	6/87	74/17951	1.54827847173173e-06	0.00278038218186772
Cholesteryl_Esters_to_Total_Lipids_in_Very_Small_VLDL_percentage	Regulation Of Synapse Assembly	7/87	123/17951	2.2164234261774e-06	0.00367226365558234
Glycoprotein_Acetyls	Positive Regulation Of Dendritic Spine Development	5/109	42/17951	5.35338912776557e-06	0.00393189837626534
Glycoprotein_Acetyls	Regulation Of Trans Synaptic Signaling	13/109	498/17951	1.01794353427587e-05	0.00393189837626534
Glycoprotein_Acetyls	Modulation Of Excitatory Postsynaptic Potential	5/109	49/17951	1.16019671904658e-05	0.00393189837626534
Triglycerides_to_Total_Lipids_in_Very_Small_VLDL_percentage	Cell Fate Commitment	9/85	291/17951	9.57352878156966e-06	0.00397049509467205
Glycoprotein_Acetyls	Dendrite Development	9/109	238/17951	1.46770978100593e-05	0.00402130409171849
Free_Cholesterol_to_Total_Lipids_in_Large_VLDL_percentage	Regulation Of Neurogenesis	5/21	380/17951	6.37017434309707e-05	0.00444388238862944
Glycoprotein_Acetyls	Regulation Of Dendritic Spine Development	5/109	60/17951	3.15138528866088e-05	0.00503668771573696
Glycoprotein_Acetyls	Receptor Clustering	5/109	61/17951	3.41626818141043e-05	0.00504003289597555
Triglycerides_in_Very_Small_VLDL	Receptor Mediated Endocytosis	7/46	265/17951	4.62035109442645e-06	0.00541796959914848
Triglycerides_to_Total_Lipids_in_Very_Small_VLDL_percentage	Neuron Fate Commitment	5/85	74/17951	2.63415083214592e-05	0.00546239698876574
Cholesteryl_Esters_to_Total_Lipids_in_Very_Small_VLDL_percentage	Synapse Assembly	8/87	216/17951	9.98026538860786e-06	0.00551190797251536
Polyunsaturated_Fatty_Acids_to_Total_Fatty_Acids_percentage	Dendrite Development	7/66	238/17951	2.63988819716428e-05	0.00611273923445269
Glycoprotein_Acetyls	Synapse Organization	12/109	499/17951	5.06984905674968e-05	0.00620465875440029
Glycoprotein_Acetyls	Synapse Assembly	8/109	216/17951	5.17622464692011e-05	0.00620465875440029
Free_Cholesterol_to_Total_Lipids_in_Medium_LDL_percentage	Receptor Mediated Endocytosis	8/75	265/17951	1.45676162695979e-05	0.006992455809407
Free_Cholesterol_to_Total_Lipids_in_Large_VLDL_percentage	Gland Development	5/21	449/17951	0.000139871131938513	0.00699941971141342
Free_Cholesterol_to_Total_Lipids_in_Large_VLDL_percentage	Embryonic Organ Development	5/21	457/17951	0.000151927353001922	0.00699941971141342
Free_Cholesterol_to_Total_Lipids_in_Large_VLDL_percentage	Regulation Of Nervous System Development	5/21	459/17951	0.000155062590314577	0.00699941971141342
Monounsaturated_Fatty_Acids_to_Total_Fatty_Acids_percentage	Dendrite Development	8/84	238/17951	1.55451999221993e-05	0.00764714747049946
Cholesteryl_Esters_to_Total_Lipids_in_Very_Small_VLDL_percentage	Dendrite Development	8/87	238/17951	2.01378291622811e-05	0.0083413008161659
Polyunsaturated_Fatty_Acids_to_Total_Fatty_Acids_percentage	Regulation Of Neuron Differentiation	6/66	192/17951	7.38258735120827e-05	0.00841788329115801
Polyunsaturated_Fatty_Acids_to_Total_Fatty_Acids_percentage	Regulation Of Nervous System Process	5/66	120/17951	7.92246306980962e-05	0.00841788329115801
Polyunsaturated_Fatty_Acids_to_Total_Fatty_Acids_percentage	Regulation Of Trans Synaptic Signaling	9/66	498/17951	8.2231250659127e-05	0.00841788329115801
Cholesterol_to_Total_Lipids_in_Very_Large_VLDL_percentage	Cell Fate Commitment	7/56	291/17951	3.21693980367349e-05	0.0090993581212349
Cholesterol_to_Total_Lipids_in_Very_Small_VLDL_percentage	Dendrite Development	8/92	238/17951	3.03070046614153e-05	0.010461665411563
Cholesterol_to_Total_Lipids_in_Very_Small_VLDL_percentage	Regulation Of Synapse Assembly	6/92	123/17951	4.03606464287296e-05	0.010461665411563
Polyunsaturated_Fatty_Acids_to_Monounsaturated_Fatty_Acids_ratio	Regulation Of Synapse Assembly	6/89	123/17951	3.34455772443333e-05	0.0109538480268017
Polyunsaturated_Fatty_Acids_to_Monounsaturated_Fatty_Acids_ratio	Synapse Organization	11/89	499/17951	3.54191818429599e-05	0.0109538480268017
Glycoprotein_Acetyls	Protein Localization To Synapse	5/109	78/17951	0.000111708828738492	0.0115575817147737
Cholesteryl_Esters_to_Total_Lipids_in_Very_Small_VLDL_percentage	Regulation Of Synapse Structure Or Activity	8/87	258/17951	3.58401776021188e-05	0.01187630306226
Polyunsaturated_Fatty_Acids_to_Total_Fatty_Acids_percentage	Synapse Assembly	6/66	216/17951	0.000140974560472534	0.0123697227121389
Phospholipids_to_Total_Lipids_in_Very_Large_VLDL_percentage	Pattern Specification Process	5/17	473/17951	5.91996117607326e-05	0.0124630761601542
Triglycerides_to_Total_Lipids_in_Very_Small_VLDL_percentage	Spinal Cord Development	5/85	99/17951	0.000106616159483815	0.0152347417461213
Free_Cholesterol_to_Total_Lipids_in_Very_Large_HDL_percentage	Spinal Cord Development	5/56	99/17951	1.40854850601223e-05	0.0157609164409579
HDL_Cholesterol	Central Nervous System Neuron Differentiation	7/77	178/17951	1.12270571717069e-05	0.0158372659396236
Cholesteryl_Esters_to_Total_Lipids_in_Very_Small_VLDL_percentage	Dendrite Morphogenesis	6/87	143/17951	6.83736103198684e-05	0.0161834680666876
Triglycerides_to_Total_Lipids_in_IDL_percentage	Neuron Fate Commitment	5/78	74/17951	1.73371848002192e-05	0.0166826161206522
HDL_Cholesterol	Central Nervous System Neuron Development	5/77	86/17951	3.38107276202922e-05	0.0169646808761466
Monounsaturated_Fatty_Acids_to_Total_Fatty_Acids_percentage	Cell Junction Assembly	10/84	462/17951	5.82008413627841e-05	0.0171784378085523
Triglycerides_to_Total_Lipids_in_Very_Small_VLDL_percentage	Dendrite Development	7/85	238/17951	0.000135201554973459	0.0172532510638195
Cholesteryl_Esters_to_Total_Lipids_in_Very_Small_VLDL_percentage	Cell Fate Commitment	8/87	291/17951	8.35356307629251e-05	0.0173006687922163
Cholesterol_to_Total_Lipids_in_Very_Small_VLDL_percentage	Dendrite Morphogenesis	6/92	143/17951	9.34551064366998e-05	0.0173247185616572
Glycoprotein_Acetyls	Postsynapse Organization	7/109	201/17951	0.000225890641393308	0.0176016213945207
Monounsaturated_Fatty_Acids_to_Total_Fatty_Acids_percentage	Regulation Of Cell Junction Assembly	7/84	223/17951	8.3638493778993e-05	0.0176332583876915
Triglycerides_to_Total_Lipids_in_Large_HDL_percentage	Receptor Mediated Endocytosis	8/87	265/17951	4.33252376284581e-05	0.0185386411536507
Glycoprotein_Acetyls	Regulation Of Postsynaptic Membrane Potential	6/109	148/17951	0.000286019760220792	0.0189157169917344
Cholesteryl_Esters_in_HDL	Digestive System Development	6/77	145/17951	3.70454609075199e-05	0.0191726508205585
Cholesteryl_Esters_to_Total_Lipids_in_Very_Small_VLDL_percentage	Regulation Of Cell Junction Assembly	7/87	223/17951	0.000104563471654695	0.01924946250111
Omega_6_Fatty_Acids_to_Total_Fatty_Acids_percentage	Receptor Mediated Endocytosis	7/69	265/17951	6.97734719654176e-05	0.0194481345255708
Omega_6_Fatty_Acids_to_Total_Fatty_Acids_percentage	Regulation Of Synapse Assembly	5/69	123/17951	0.000110183993070077	0.0194481345255708
Omega_6_Fatty_Acids_to_Total_Fatty_Acids_percentage	Postsynapse Organization	6/69	201/17951	0.000121965851207335	0.0194481345255708
Free_Cholesterol_to_Total_Lipids_in_Large_LDL_percentage	Receptor Mediated Endocytosis	8/87	265/17951	4.33252376284581e-05	0.019450751419513
Omega_6_Fatty_Acids_to_Total_Fatty_Acids_percentage	Receptor Internalization	5/69	131/17951	0.000148207325144526	0.0197278841412474
Cholesterol_to_Total_Lipids_in_Large_HDL_percentage	Synapse Assembly	8/113	216/17951	6.69183608509837e-05	0.0201432783421351
Cholesterol_to_Total_Lipids_in_Large_HDL_percentage	Synapse Organization	12/113	499/17951	7.2328726228509e-05	0.0201432783421351
Triglycerides_to_Total_Lipids_in_Very_Small_VLDL_percentage	Central Nervous System Neuron Differentiation	6/85	178/17951	0.000199816296970487	0.0202340985132518
Triglycerides_to_Total_Lipids_in_Large_VLDL_percentage	Pattern Specification Process	5/23	473/17951	0.000282486852806147	0.0202795824856624
Cholesterol_to_Total_Lipids_in_Very_Small_VLDL_percentage	Synapse Assembly	7/92	216/17951	0.000122113960509333	0.0203737502533993
Cholesteryl_Esters_in_Large_HDL	Synapse Organization	12/107	499/17951	4.21653300605914e-05	0.0204318903145951
Cholesteryl_Esters_in_Large_HDL	Synapse Assembly	8/107	216/17951	4.53311892494959e-05	0.0204318903145951
Glycoprotein_Acetyls	Dendritic Spine Development	5/109	99/17951	0.000342162405532604	0.0207661079117571
Glycoprotein_Acetyls	Regulation Of Dendrite Development	5/109	100/17951	0.000358447738820436	0.0207661079117571
Glycoprotein_Acetyls	Regulation Of Neuron Projection Development	10/109	445/17951	0.000378964373252427	0.0207661079117571
Cholesteryl_Esters_in_Large_HDL	Dendrite Development	8/107	238/17951	8.95202922670699e-05	0.0208012135180374
Cholesteryl_Esters_in_Large_HDL	Regulation Of Synapse Assembly	6/107	123/17951	9.41007278196931e-05	0.0208012135180374
Cholesterol_to_Total_Lipids_in_Medium_HDL_percentage	Regulation Of Endocytosis	8/77	298/17951	4.09378896293544e-05	0.0209573266558695
Cholesterol_in_Large_HDL	Synapse Assembly	8/106	216/17951	4.23746078735502e-05	0.021017262241243
Cholesterol_in_Large_HDL	Dephosphorylation	9/106	287/17951	5.10208390059502e-05	0.021017262241243
Omega_6_Fatty_Acids_to_Total_Fatty_Acids_percentage	Synapse Assembly	6/69	216/17951	0.000180517251956639	0.0210625408788171
Polyunsaturated_Fatty_Acids_to_Monounsaturated_Fatty_Acids_ratio	Cell Junction Assembly	10/89	462/17951	9.56108443715335e-05	0.0211206511852305
Triglycerides_in_Small_HDL	Receptor Mediated Endocytosis	8/89	265/17951	5.10530587142456e-05	0.0214154146290809
Cholesteryl_Esters_to_Total_Lipids_in_Very_Small_VLDL_percentage	Synapse Organization	10/87	499/17951	0.000148178865820163	0.0223189985455441
Triglycerides_to_Total_Lipids_in_Very_Small_VLDL_percentage	Receptor Mediated Endocytosis	7/85	265/17951	0.000261304566520203	0.0228152906834261
Cholesterol_to_Total_Lipids_in_Large_HDL_percentage	Glomerulus Development	5/113	73/17951	9.65916868271138e-05	0.0235378689478704
Triglycerides_to_Total_Lipids_in_Very_Small_VLDL_percentage	Regulation Of Synapse Assembly	5/85	123/17951	0.00029474410539504	0.02356029691778
Triglycerides_to_Total_Lipids_in_Very_Small_VLDL_percentage	Regulation Of Neuron Differentiation	6/85	192/17951	0.000300473503024177	0.02356029691778
Monounsaturated_Fatty_Acids_to_Total_Fatty_Acids_percentage	Regulation Of Synapse Structure Or Activity	7/84	258/17951	0.000206205898485915	0.0239582221213097
HDL_Cholesterol	Spinal Cord Development	5/77	99/17951	6.64923110443616e-05	0.0250221065245887
Glycoprotein_Acetyls	Cell Junction Assembly	10/109	462/17951	0.000508083323203765	0.0257227774799204
Glycoprotein_Acetyls	Protein Localization To Cell Junction	5/109	108/17951	0.000510743780550651	0.0257227774799204
Glycoprotein_Acetyls	Synaptic Transmission Glutamatergic	5/109	109/17951	0.000532740178624514	0.0257227774799204
Glycoprotein_Acetyls	Developmental Growth Involved In Morphogenesis	7/109	232/17951	0.000536479442501083	0.0257227774799204
Cholesteryl_Esters_in_HDL	Spinal Cord Development	5/77	99/17951	6.64923110443616e-05	0.0258095154711667
Cholesteryl_Esters_to_Total_Lipids_in_Very_Small_VLDL_percentage	Synaptic Transmission Glutamatergic	5/87	109/17951	0.000187244908339789	0.0258529373444586
Cholesterol_in_Large_HDL	Regulation Of Synapse Assembly	6/106	123/17951	8.93194213597119e-05	0.0261846935249261
Cholesteryl_Esters_in_Large_HDL	Postsynapse Organization	7/107	201/17951	0.000201431692864559	0.0274012343329926
Monounsaturated_Fatty_Acids_to_Total_Fatty_Acids_percentage	Nephron Epithelium Development	5/84	123/17951	0.000278920277621455	0.0274418406473881
Cholesterol_to_Total_Lipids_in_Large_HDL_percentage	Regulation Of Synapse Assembly	6/113	123/17951	0.000127238364020016	0.0275608713643357
Cholesterol_to_Total_Lipids_in_Very_Large_VLDL_percentage	Neural Precursor Cell Proliferation	5/56	169/17951	0.000180626683134059	0.0278684074182121
Free_Cholesterol_to_Total_Lipids_in_Large_LDL_percentage	Cell Fate Commitment	8/87	291/17951	8.35356307629251e-05	0.0278715136713665
Free_Cholesterol_to_Total_Lipids_in_Large_LDL_percentage	Positive Regulation Of Neuron Differentiation	5/87	94/17951	9.31228768621272e-05	0.0278715136713665
Polyunsaturated_Fatty_Acids_to_Monounsaturated_Fatty_Acids_ratio	Dendrite Development	7/89	238/17951	0.000180471984789141	0.0279066679637103
Concentration_of_Large_HDL_Particles	Dephosphorylation	9/92	287/17951	1.63987138613559e-05	0.0284129294903072
Cholesteryl_Esters_to_Total_Lipids_in_Very_Small_VLDL_percentage	Receptor Mediated Endocytosis	7/87	265/17951	0.000301717906040159	0.0294058194493629
Glycoprotein_Acetyls	Chemical Synaptic Transmission Postsynaptic	5/109	115/17951	0.000680030609552997	0.0296415256125732
Cholesteryl_Esters_to_Total_Lipids_in_Small_VLDL_percentage	Muscle Tissue Development	5/27	444/17951	0.000465939754652835	0.0303967611642248
Free_Cholesterol_to_Total_Lipids_in_Large_LDL_percentage	Spinal Cord Development	5/87	99/17951	0.000119060499154027	0.0305439415874842
Triglycerides_to_Total_Lipids_in_Very_Large_VLDL_percentage	Regulation Of Neuron Differentiation	5/47	192/17951	0.00014155299693162	0.0309926561702915
Cholesterol_to_Total_Lipids_in_Large_HDL_percentage	Cell Junction Assembly	11/113	462/17951	0.000159980050201622	0.0311876897866742
Cholesterol_to_Total_Lipids_in_Medium_HDL_percentage	Receptor Mediated Endocytosis	7/77	265/17951	0.000140700181518535	0.0315803455116544
Cholesteryl_Esters_to_Total_Lipids_in_Very_Small_VLDL_percentage	Postsynapse Organization	6/87	201/17951	0.000434982566654621	0.0318962326987587
Omega_6_Fatty_Acids_to_Total_Fatty_Acids_percentage	Regulation Of Synapse Structure Or Activity	6/69	258/17951	0.000467501038408029	0.0325961876905047
Cholesterol_in_Large_HDL	Synapse Organization	11/106	499/17951	0.000176558661962775	0.033425416981853
Cholesterol_in_Large_HDL	Postsynapse Organization	7/106	201/17951	0.000190030796725077	0.033425416981853
Omega_6_Fatty_Acids_to_Total_Fatty_Acids_percentage	Synapse Organization	8/69	499/17951	0.00063670311858825	0.0335903319078838
Omega_6_Fatty_Acids_to_Total_Fatty_Acids_percentage	Negative Regulation Of Cell Projection Organization	5/69	183/17951	0.000691193241142432	0.0337350806466359
Cholesteryl_Esters_in_Large_HDL	Dephosphorylation	8/107	287/17951	0.000321485222238656	0.0339232393640949
Cholesteryl_Esters_in_Large_HDL	Regulation Of Dendrite Development	5/107	100/17951	0.000329042740382263	0.0339232393640949
Cholesteryl_Esters_to_Total_Lipids_in_Large_HDL_percentage	Regulation Of Synapse Assembly	6/107	123/17951	9.41007278196931e-05	0.0342922862854503
Glycoprotein_Acetyls	Regulation Of Nervous System Process	5/109	120/17951	0.000824454730879335	0.0343742910677837
Triglycerides_to_Total_Lipids_in_Very_Small_VLDL_percentage	Synapse Assembly	6/85	216/17951	0.000561628044550037	0.0345078283902869
Triglycerides_to_Total_Lipids_in_Very_Small_VLDL_percentage	Dendrite Morphogenesis	5/85	143/17951	0.000588296796772114	0.0348554793877012
Cholesteryl_Esters_to_Total_Lipids_in_Large_HDL_percentage	Notch Signaling Pathway	7/107	184/17951	0.000116691089499258	0.0354372413900379
Cholesterol_to_Total_Lipids_in_Medium_HDL_percentage	Nephron Epithelium Development	5/77	123/17951	0.00018544270920346	0.0356001200957694
Omega_6_Fatty_Acids_to_Total_Fatty_Acids_percentage	Regulation Of Neuron Differentiation	5/69	192/17951	0.000857907248975682	0.0358901949872233
Free_Cholesterol_to_Total_Lipids_in_Small_HDL_percentage	Stem Cell Differentiation	6/50	249/17951	6.39302684315674e-05	0.0362720154574893
Glycoprotein_Acetyls	Nephron Epithelium Development	5/109	123/17951	0.00092142061113456	0.0368164112606835
Cholesterol_to_Total_Lipids_in_Large_HDL_percentage	Regulation Of Synapse Structure Or Activity	8/113	258/17951	0.000227837350546093	0.0370135765974882
Triglycerides_to_Total_Lipids_in_Small_LDL_percentage	Receptor Mediated Endocytosis	7/60	265/17951	2.79602863208341e-05	0.0379671256356589
Polyunsaturated_Fatty_Acids_to_Monounsaturated_Fatty_Acids_ratio	Regulation Of Synapse Structure Or Activity	7/89	258/17951	0.000295197182972679	0.0380390054199005
Glycoprotein_Acetyls	Memory	5/109	125/17951	0.00099061984209108	0.0381542607276908
Free_Cholesterol_in_Large_HDL	Dephosphorylation	8/88	287/17951	8.23019005296206e-05	0.0382570320141673
Free_Cholesterol_in_Large_HDL	Synapse Assembly	7/88	216/17951	9.21509722506655e-05	0.0382570320141673
Free_Cholesterol_in_Large_HDL	Dendrite Development	7/88	238/17951	0.000168148884926776	0.0382570320141673
Triglycerides_to_Total_Lipids_in_Very_Small_VLDL_percentage	Forebrain Development	8/85	411/17951	0.000729179587641806	0.0390216309040233
Triglycerides_to_Total_Lipids_in_Very_Large_VLDL_percentage	Regulation Of Myeloid Cell Differentiation	5/47	217/17951	0.000250154623242396	0.039121926040916
Monounsaturated_Fatty_Acids_to_Total_Fatty_Acids_percentage	Regulation Of Trans Synaptic Signaling	9/84	498/17951	0.00052677067526927	0.0394348046735733
Monounsaturated_Fatty_Acids_to_Total_Fatty_Acids_percentage	Synapse Organization	9/84	499/17951	0.000534423173179666	0.0394348046735733
Omega_6_Fatty_Acids_to_Total_Fatty_Acids_percentage	Positive Regulation Of Dna Metabolic Process	6/69	299/17951	0.00100982059617747	0.0399618904490147
Degree_of_Unsaturation	Synapse Assembly	6/52	216/17951	3.63288549215027e-05	0.0406500766121657
Cholesteryl_Esters_in_Large_HDL	Cell Junction Assembly	10/107	462/17951	0.000438237584462315	0.0407888721272404
Cholesterol_to_Total_Lipids_in_Large_HDL_percentage	Spinal Cord Development	5/113	99/17951	0.000404027257758855	0.0410645037644743
Cholesterol_to_Total_Lipids_in_Large_HDL_percentage	Positive Regulation Of Endocytosis	6/113	157/17951	0.00047575994133198	0.0410645037644743
Cholesterol_to_Total_Lipids_in_Large_HDL_percentage	Cell Fate Commitment	8/113	291/17951	0.00050934780469978	0.0410645037644743
Cholesterol_to_Total_Lipids_in_Large_HDL_percentage	Regulation Of Cell Junction Assembly	7/113	223/17951	0.000526610131968825	0.0410645037644743
Linoleic_Acid_to_Total_Fatty_Acids_percentage	Postsynapse Organization	6/55	201/17951	3.35845089067897e-05	0.0423518333371937
Cholesterol_to_Total_Lipids_in_Medium_HDL_percentage	Receptor Internalization	5/77	131/17951	0.00024870774381311	0.0424403038857694
Cholesteryl_Esters_to_Total_Lipids_in_Very_Large_VLDL_percentage	Regulation Of Neural Precursor Cell Proliferation	5/62	103/17951	2.8153158584067e-05	0.0424964520100548
Cholesterol_to_Total_Lipids_in_Very_Small_VLDL_percentage	Regulation Of Synapse Structure Or Activity	7/92	258/17951	0.000361898863799209	0.0431285488061463
Cholesteryl_Esters_in_Medium_LDL	Tissue Migration	5/28	386/17951	0.000292788561926783	0.0433943468624116
Cholesterol_to_Total_Lipids_in_Very_Small_VLDL_percentage	Receptor Mediated Endocytosis	7/92	265/17951	0.000424984367000876	0.0443453262643446
Cholesterol_to_Total_Lipids_in_Very_Small_VLDL_percentage	Nephron Epithelium Development	5/92	123/17951	0.000425378562663541	0.0443453262643446
Monounsaturated_Fatty_Acids_to_Total_Fatty_Acids_percentage	Regulation Of Postsynaptic Membrane Potential	5/84	148/17951	0.000651320464437516	0.0457719945434285
Polyunsaturated_Fatty_Acids_to_Monounsaturated_Fatty_Acids_ratio	Postsynapse Organization	6/89	201/17951	0.000491397943214557	0.0474910249067226
Degree_of_Unsaturation	Regulation Of Trans Synaptic Signaling	8/52	498/17951	8.53241642748601e-05	0.0477366245390402
Polyunsaturated_Fatty_Acids_to_Total_Fatty_Acids_percentage	Regulation Of Nervous System Development	7/66	459/17951	0.00144748902406207	0.048676794958746
Polyunsaturated_Fatty_Acids_to_Total_Fatty_Acids_percentage	Cell Junction Assembly	7/66	462/17951	0.00150246209529852	0.048676794958746
Cholesteryl_Esters_to_Total_Lipids_in_Large_HDL_percentage	Receptor Mediated Endocytosis	8/107	265/17951	0.000187589238169731	0.0488296197401211
Cholesterol_to_Total_Lipids_in_Very_Small_VLDL_percentage	Postsynapse Organization	6/92	201/17951	0.000586523048917778	0.0489283701334042
Free_Cholesterol_to_Total_Lipids_in_Large_LDL_percentage	Regulation Of Synapse Assembly	5/87	123/17951	0.000328425654566387	0.049256927526448
Free_Cholesterol_to_Total_Lipids_in_Large_LDL_percentage	Regulation Of Neuron Differentiation	6/87	192/17951	0.000340872569300172	0.049256927526448
Free_Cholesterol_to_Total_Lipids_in_Large_LDL_percentage	Telencephalon Development	7/87	278/17951	0.000402605889904973	0.049256927526448
Free_Cholesterol_to_Total_Lipids_in_Large_LDL_percentage	Receptor Internalization	5/87	131/17951	0.00043886594279133	0.049256927526448
