## Supplementary material for "Divergent patterns of genetic overlap between severe mental disorders and metabolic markers": ST12

metabo	term	GeneRatio	BgRatio	pvalue	qvalue
Concentration_of_Large_HDL_Particles	Protein Localization To Synapse	7/133	78/17951	1.78383408228119e-06	0.00199789417215494
Total_Fatty_Acids	Membrane Biogenesis	5/70	66/17951	5.79530585191184e-06	0.00268697722261308
Average_Diameter_for_HDL_Particles	Protein Localization To Synapse	7/127	78/17951	1.30826318422019e-06	0.00269777639777617
Degree_of_Unsaturation	Dendrite Development	9/84	238/17951	1.68842693304461e-06	0.00292008994841294
Saturated_Fatty_Acids_to_Total_Fatty_Acids_percentage	Central Nervous System Neuron Differentiation	5/25	178/17951	4.09918570334761e-06	0.00300319289424204
Free_Cholesterol_in_Large_HDL	Protein Localization To Synapse	7/129	78/17951	1.45324954699507e-06	0.0030824187759948
Cholesteryl_Esters_in_Small_HDL	Immune System Development	7/56	200/17951	2.80296764161457e-06	0.00377958057779818
Concentration_of_Small_HDL_Particles	Immune System Development	7/62	200/17951	5.6178331073591e-06	0.00806602564046085
Cholesteryl_Esters_in_Small_HDL	Alpha Beta T Cell Activation	6/56	185/17951	2.3384242386296e-05	0.00843011573683328
Total_Lipids_in_Small_HDL	Positive Regulation Of Blood Vessel Endothelial Cell Migration	5/67	79/17951	1.13297922378555e-05	0.00868771951416042
Degree_of_Unsaturation	Negative Regulation Of Cell Projection Organization	7/84	183/17951	2.38475621233925e-05	0.0103109327812458
Cholesteryl_Esters_in_Small_HDL	Cd4 Positive Alpha Beta T Cell Activation	5/56	122/17951	3.86608754238272e-05	0.0104262276669311
Cholesteryl_Esters_in_Small_HDL	Alpha Beta T Cell Differentiation	5/56	127/17951	4.68589663515543e-05	0.0105309361221651
Cholesterol_in_Large_HDL	Cell Junction Assembly	15/152	462/17951	9.13784163220361e-06	0.0109413630069806
Average_Diameter_for_HDL_Particles	Protein Localization To Cell Junction	7/127	108/17951	1.15872374438136e-05	0.0111276261635514
Triglycerides_to_Total_Lipids_in_Large_LDL_percentage	Thymus Development	5/96	49/17951	6.23345962886455e-06	0.0111283658216361
Cholesteryl_Esters_in_Large_HDL	Protein Localization To Synapse	7/157	78/17951	5.3751888502275e-06	0.0114884704635528
Cholesteryl_Esters_in_Large_HDL	Cell Junction Assembly	15/157	462/17951	1.35205595397671e-05	0.0114884704635528
Concentration_of_Large_HDL_Particles	Protein Localization To Cell Junction	7/133	108/17951	1.56623259616503e-05	0.0116945367180322
Free_Cholesterol_in_Large_HDL	Protein Localization To Cell Junction	7/129	108/17951	1.28340495558028e-05	0.0136108472920751
Phospholipids_in_Small_HDL	Positive Regulation Of Blood Vessel Endothelial Cell Migration	5/67	79/17951	1.13297922378555e-05	0.0153608130551135
Concentration_of_Small_HDL_Particles	Negative Regulation Of Developmental Growth	5/62	99/17951	2.32461795024431e-05	0.0166883099164907
Total_Concentration_of_Lipoprotein_Particles	Immune Response Regulating Cell Surface Receptor Signaling Pathway	10/86	368/17951	1.02942656690926e-05	0.0177061369508393
Cholesteryl_Esters_in_Large_HDL	Protein Localization To Cell Junction	7/157	108/17951	4.55815236141633e-05	0.0181566789126367
Cholesteryl_Esters_in_Large_HDL	Regulation Of Wnt Signaling Pathway	12/157	344/17951	5.13140309260662e-05	0.0181566789126367
Cholesteryl_Esters_in_Small_HDL	Immune Response Regulating Cell Surface Receptor Signaling Pathway	7/56	368/17951	0.000140466504909482	0.0189407992409523
Phospholipids_to_Total_Lipids_in_Small_HDL_percentage	Positive Regulation Of Peptidyl Tyrosine Phosphorylation	5/44	158/17951	4.08104915750212e-05	0.0197066507246763
Cholesterol_to_Total_Lipids_in_IDL_percentage	Regulation Of Defense Response To Virus	5/86	63/17951	1.26770392808802e-05	0.0212440489843803
Free_Cholesterol_in_HDL	Protein Localization To Synapse	6/115	78/17951	1.06972377770266e-05	0.0213606948031783
Cholesteryl_Esters_to_Total_Lipids_in_Very_Large_HDL_percentage	Response To Tumor Necrosis Factor	5/40	241/17951	0.000187620158463838	0.0234580057775255
Free_Cholesterol_in_Small_HDL	Immune Response Regulating Cell Surface Receptor Signaling Pathway	8/70	368/17951	9.01127560187707e-05	0.0238269799350266
Degree_of_Unsaturation	Regulation Of Neurogenesis	9/84	380/17951	7.05298301097512e-05	0.0243958970253308
Cholesterol_in_Large_HDL	Protein Localization To Synapse	6/152	78/17951	5.18999998980721e-05	0.0248573683722345
Total_Lipids_in_Small_HDL	Positive Regulation Of Epithelial Cell Migration	6/67	179/17951	5.44923553242646e-05	0.0252959249452639
Phospholipids_to_Total_Lipids_in_Small_HDL_percentage	Regulation Of Peptidyl Tyrosine Phosphorylation	5/44	217/17951	0.000182387072298976	0.0263569889442581
Free_Cholesterol_in_Small_HDL	Immune System Development	6/70	200/17951	0.000128616404029256	0.0275993396315411
Phospholipids_in_Small_HDL	Positive Regulation Of Epithelial Cell Migration	6/67	179/17951	5.44923553242646e-05	0.0278130320194653
Cholesteryl_Esters_in_Large_HDL	Central Nervous System Neuron Development	6/157	86/17951	0.00010741733384105	0.0278695796246154
Cholesteryl_Esters_in_Small_HDL	Gland Development	7/56	449/17951	0.000470431358602396	0.0290479860088766
Degree_of_Unsaturation	Negative Regulation Of Developmental Growth	5/84	99/17951	0.000100781642773587	0.0290498665047376
Cholesteryl_Esters_in_Small_HDL	Lymphocyte Activation Involved In Immune Response	5/56	218/17951	0.000582472540879939	0.0294161078846596
Concentration_of_Small_HDL_Particles	Positive Regulation Of Endothelial Cell Migration	5/62	133/17951	9.5489090321431e-05	0.0294960056746264
Concentration_of_Small_HDL_Particles	Epithelial Tube Morphogenesis	7/62	335/17951	0.000150935842190528	0.0294960056746264
Cholesteryl_Esters_in_HDL	Development Of Primary Female Sexual Characteristics	7/138	106/17951	1.76193119007622e-05	0.0305435016207571
Cholesteryl_Esters_in_HDL	Cartilage Development	9/138	208/17951	3.34174615143952e-05	0.0305435016207571
Cholesteryl_Esters_in_HDL	Female Sex Differentiation	7/138	121/17951	4.14914106859664e-05	0.0305435016207571
HDL_Cholesterol	Cellular Response To Oxidative Stress	10/129	254/17951	1.51635371073582e-05	0.0305505368668248
Cholesteryl_Esters_to_Total_Lipids_in_Very_Large_HDL_percentage	Rhythmic Process	5/40	300/17951	0.000513720876360607	0.0309174245947533
Concentration_of_Small_HDL_Particles	Positive Regulation Of Epithelial Cell Migration	5/62	179/17951	0.000380918191621369	0.0317994995848401
Concentration_of_Small_HDL_Particles	Alpha Beta T Cell Activation	5/62	185/17951	0.000442954906240442	0.0317994995848401
Monounsaturated_Fatty_Acids_to_Total_Fatty_Acids_percentage	Memory	7/146	125/17951	7.30155891423966e-05	0.0328647009655671
Cholesteryl_Esters_to_Total_Lipids_in_Very_Large_HDL_percentage	Activation Of Innate Immune Response	5/40	312/17951	0.000613740971575308	0.0328866716097245
Average_Diameter_for_HDL_Particles	Endoplasmic Reticulum Organization	6/127	102/17951	8.61099971721391e-05	0.033158706782744
Average_Diameter_for_HDL_Particles	Development Of Primary Female Sexual Characteristics	6/127	106/17951	0.00010660954508561	0.033158706782744
Cholesteryl_Esters_to_Total_Lipids_in_Very_Large_HDL_percentage	Response To Steroid Hormone	5/40	341/17951	0.000915608177059289	0.0340620516673649
Docosahexaenoic_Acid_to_Total_Fatty_Acids_percentage	Synapse Organization	9/67	499/17951	9.41179753109221e-05	0.0341053821060894
Phospholipids_in_Medium_LDL	Positive Regulation Of Endothelial Cell Migration	5/49	133/17951	3.03910668487464e-05	0.0344218820307907
Total_Lipids_in_Small_HDL	Positive Regulation Of Endothelial Cell Migration	5/67	133/17951	0.000138359255181079	0.0355488233045727
Cholesteryl_Esters_to_Total_Lipids_in_Very_Large_HDL_percentage	Immune Response Regulating Cell Surface Receptor Signaling Pathway	5/40	368/17951	0.00128548044898794	0.0363071066595372
Cholesteryl_Esters_to_Total_Lipids_in_Very_Large_HDL_percentage	Intracellular Receptor Signaling Pathway	5/40	379/17951	0.00146421948393653	0.0366140497854537
Cholesteryl_Esters_in_HDL	Connective Tissue Development	10/138	290/17951	8.3149375186514e-05	0.0367257661350119
Cholesteryl_Esters_in_HDL	Sex Differentiation	10/138	290/17951	8.3149375186514e-05	0.0367257661350119
Cholesteryl_Esters_in_HDL	Development Of Primary Sexual Characteristics	9/138	240/17951	0.000100887947282246	0.037133844455816
Concentration_of_Small_HDL_Particles	Regulation Of Epithelial Cell Migration	6/62	300/17951	0.000580722512748572	0.0371909607268297
Concentration_of_Small_HDL_Particles	Morphogenesis Of A Branching Structure	5/62	207/17951	0.000737438459953096	0.0371909607268297
Concentration_of_Small_HDL_Particles	Regulation Of Developmental Growth	6/62	316/17951	0.000761972133207597	0.0371909607268297
Concentration_of_Small_HDL_Particles	Gland Development	7/62	449/17951	0.000877346910832282	0.0371909607268297
Concentration_of_Small_HDL_Particles	Lymphocyte Activation Involved In Immune Response	5/62	218/17951	0.00093037552342891	0.0371909607268297
Concentration_of_Small_HDL_Particles	Regulation Of Cell Substrate Adhesion	5/62	221/17951	0.000988971071127017	0.0371909607268297
Concentration_of_Small_HDL_Particles	Positive Regulation Of Cell Development	7/62	460/17951	0.00101020901387759	0.0371909607268297
Phospholipids_in_Small_HDL	Positive Regulation Of Endothelial Cell Migration	5/67	133/17951	0.000138359255181079	0.037517204352259
Cholesteryl_Esters_in_Large_HDL	Regulation Of Cell Growth	12/157	404/17951	0.000232195843574027	0.0383408294687498
Cholesterol_in_Large_HDL	Regulation Of Cell Substrate Adhesion	9/152	221/17951	0.000113027824632974	0.0386674136902278
Cholesteryl_Esters_in_Large_HDL	Wnt Signaling Pathway	13/157	469/17951	0.000249955250943394	0.0386937306230135
Concentration_of_Small_HDL_Particles	Negative Regulation Of Growth	5/62	230/17951	0.00118129938459387	0.0395822535620133
Concentration_of_Small_HDL_Particles	Regulation Of Endothelial Cell Migration	5/62	236/17951	0.0013240836859894	0.0395822535620133
Concentration_of_Small_HDL_Particles	Leukocyte Proliferation	6/62	355/17951	0.00138777046255255	0.0395822535620133
Concentration_of_Small_HDL_Particles	Positive Regulation Of Cell Adhesion	7/62	489/17951	0.00143758384361645	0.0395822535620133
Cholesteryl_Esters_in_Large_HDL	Endoplasmic Reticulum Organization	6/157	102/17951	0.000274319738981215	0.0399674517537336
Degree_of_Unsaturation	Glial Cell Differentiation	7/84	262/17951	0.000226524081141898	0.0400770820347981
Degree_of_Unsaturation	Regulation Of Neuron Projection Development	9/84	445/17951	0.000231729932641864	0.0400770820347981
Phospholipids_in_Medium_LDL	Positive Regulation Of Epithelial Cell Migration	5/49	179/17951	0.000124605228149671	0.040144764161414
Phospholipids_in_Medium_LDL	Neuron Migration	5/49	184/17951	0.000141775189417633	0.040144764161414
Cholesteryl_Esters_to_Total_Lipids_in_Very_Large_HDL_percentage	Positive Regulation Of Response To Biotic Stimulus	5/40	407/17951	0.00200181089522267	0.0419227785813338
Free_Cholesterol_to_Total_Lipids_in_Very_Large_HDL_percentage	Protein Localization To Synapse	5/82	78/17951	2.85820476977372e-05	0.0422713442266535
Degree_of_Unsaturation	Regulation Of Nervous System Development	9/84	459/17951	0.000291183710684674	0.0428867961943523
Degree_of_Unsaturation	Negative Regulation Of Neuron Projection Development	5/84	129/17951	0.000347602150952623	0.0429406266176811
Phospholipids_to_Total_Lipids_in_Very_Small_VLDL_percentage	Regulation Of Defense Response To Virus	5/98	63/17951	2.39350074850132e-05	0.0429822344941396
Cholesteryl_Esters_in_Large_HDL	Development Of Primary Female Sexual Characteristics	6/157	106/17951	0.00033771947643755	0.0440251483688397
Phospholipids_in_HDL	Development Of Primary Female Sexual Characteristics	6/109	106/17951	4.54962395774202e-05	0.0448976048461384
Monounsaturated_Fatty_Acids_to_Total_Fatty_Acids_percentage	Regulation Of Defense Response To Virus	5/146	63/17951	0.000159814476958494	0.0449583357549027
Cholesteryl_Esters_to_Total_Lipids_in_Very_Large_HDL_percentage	Response To Virus	5/40	416/17951	0.00220192166419996	0.0450498422780815
Cholesteryl_Esters_in_Small_HDL	Regulation Of Leukocyte Proliferation	5/56	269/17951	0.00149068033256118	0.0456832896174849
Average_Diameter_for_HDL_Particles	Female Sex Differentiation	6/127	121/17951	0.000220352105343726	0.0457255043721711
Average_Diameter_for_HDL_Particles	Synapse Organization	12/127	499/17951	0.0002217418537701	0.0457255043721711
Cholesteryl_Esters_in_HDL	Reproductive System Development	10/138	311/17951	0.000147575430221282	0.0465583838502629
Concentration_of_Small_HDL_Particles	Tissue Migration	6/62	386/17951	0.00211880977453948	0.0465960509957933
Concentration_of_Small_HDL_Particles	Regulation Of T Cell Activation	6/62	388/17951	0.00217436850871132	0.0465960509957933
Cholesterol_in_Large_HDL	Regulation Of Cell Growth	12/152	404/17951	0.000171585455465952	0.0473234298218794
Concentration_of_Small_HDL_Particles	Regulation Of Leukocyte Proliferation	5/62	269/17951	0.00234827315440482	0.0488641431366618
